# Dense Longitudinal Multi-Omics Reveals Microbial–Metabolic–Immune Succession During Immune Checkpoint Therapy

**DOI:** 10.64898/2026.10.24.26366392

**Authors:** Ebrahim Zandi, Kwat Medetgul-Ernar, Heinz-Joseph Lenz, Farshad Alishahi

## Abstract

Immune checkpoint inhibitors (ICIs) can induce durable clinical responses, yet relationships among the gut microbiome, microbial function, intestinal metabolism, and host immunity remain incompletely resolved. We performed dense longitudinal multi-omics profiling of a single patient with colorectal cancer metastatic to the liver during ICI therapy and sustained tumor regression. Eleven serial stool samples spanning approximately 7.3 months were analyzed by 16S rRNA sequencing, microbial metatranscriptomics, metabolomics, lipidomics, and stool host-RNA immune profiling and aligned with serial clinical imaging. A major intestinal ecosystem transition accompanied the emergence of clinical response. Microbial abundance and transcriptional activity were frequently discordant, demonstrating that compositional profiling alone incompletely captured microbial dynamics. Taxon-resolved functional analysis revealed sequential microbial states rather than a single responder-associated configuration. Loss of early Bacteroides/Fusobacterium-associated functions accompanied purine/sphingolipid remodeling and changes in myeloid-associated immune signatures. At T5, a transient Bifidobacterium carbohydrate/fermentation program coincided with lactate/indole-3-lactate remodeling and broad adaptive T-cell, memory/regulatory, mucosal, and B-cell immune changes. At T6, marked Clostridium transcriptional emergence and lipid/coenzyme-A pathway activation coincided with fatty-acid/lysophospholipid remodeling and a distinct immune configuration. Historical HUMAnN reconstruction using original UniRef90 and MetaCyc resources confirmed taxon-specific, reaction-associated gene-family support for prioritized functional programs. These findings define a temporally ordered microbial–metabolic–immune succession during ICI response. Although this N-of-1 design cannot establish population generalizability, dense within-person multi-omics resolves transient functional states obscured by cross-sectional analyses and generates testable hypotheses for larger prospective cohorts and personalized studies of ICI response.
