## Supplementary Data Tables 1-18 for "Dense Longitudinal Multi-Omics Reveals Microbial–Metabolic–Immune Succession During Immune Checkpoint Therapy": S1_Treatment_schedule_deidentified.xlsx

### Sheet: S1_Treatment_Schedule
Administration	Study day relative to T0	Month from T0	Nivolumab (mg/kg, approximate)	Ipilimumab (mg/kg, approximate)
1	17	0.56	3	1
2	31	1.02	3
3	46	1.51	3
4	59	1.94	3	1
5	73	2.4	3
6	87	2.86	3
7	101	3.32	3	1
8	115	3.78	3
9	129	4.24	3
10	143	4.7	3	1
11	157	5.16	3
12	171	5.62	3
13	185	6.08	3	1
14	199	6.54	3
15	213	7	3
16	227	7.46	3	1

### Sheet: README
Supplementary Table S1	De-identified ICI treatment administration schedule
Time origin	T0 first stool collection = study day 0; first infusion = day 17
Doses	Approximate prescribed mg/kg only. Exact weight-derived mg doses deliberately omitted.
Privacy	Relative dates reduce but do not eliminate reidentification risk; institutional review advised.
Source	S1_Treatment _schedule.docx in user-provided package
