## Supplementary Data Tables 1-18 for "Dense Longitudinal Multi-Omics Reveals Microbial–Metabolic–Immune Succession During Immune Checkpoint Therapy": S2_Complete_16S_genus_matrix.xlsx

### Sheet: Sheet1
genus	T0	T1	T2	T3	T4	T5	T6	T7	T8	T9	T10
bacteroides	0.0714111	0.0910625	0.174299	0.144195	0.122787	0.00458894	0.00445958	0.0200527	0.0226749	0.00531806	0.0522891
blautia	0.000571289	0.000621891	0.0015949	0.000862706	0.000334049	0.00420005	0.000567583	0.00102459	0.000520407	0.000715893	0.000555423
escherichia_shigella	0.00220354	0.00284293	0.01162	0.00875031	0.00906705	0.18698	0.196059	0.198331	0.501152	0.647985	0.600095
fusobacterium	8.16127e-05	8.88415e-05	0.000227842	0.000123244	4.77213e-05	7.77786e-05	8.10833e-05	0.00014637	7.43439e-05	0.00010227	7.93462e-05
agathobacter	8.16127e-05	8.88415e-05	0.000227842	0.000123244	4.77213e-05	7.77786e-05	8.10833e-05	0.00014637	7.43439e-05	0.00010227	7.93462e-05
streptococcus	0.000163225	0.000177683	0.000455685	0.000246488	9.54426e-05	0.0907677	0.0482445	0.0472775	0.00401457	0.0122724	0.000158692
lachnoclostridium	0.00391741	0.00772921	0.0127592	0.00295785	0.000572656	0.00381115	0.00348658	0.00161007	0.00825217	0.000409082	0.00579227
faecalibacterium	0.0222803	0.0472637	0.0699476	0.106729	0.0503937	0.00684452	0.00137842	0.00102459	0.00520407	0.000920434	0.00452273
akkermansia	0.00620256	0.00302061	0.000683527	0.000123244	4.77213e-05	7.77786e-05	8.10833e-05	0.00014637	7.43439e-05	0.00010227	7.93462e-05
odoribacter	0.512446	0.321962	0.154021	0.362953	0.673825	7.77786e-05	8.10833e-05	0.00014637	7.43439e-05	0.00010227	7.93462e-05
alistipes	0.0919775	0.137615	0.0817954	0.0098595	0.0130279	0.00054445	0.000567583	0.00102459	0.000520407	0.000715893	0.000555423
eubacterium_hallii_group	0.000244838	0.000266525	0.00774664	0.000369731	0.000143164	0.000233336	0.00024325	0.00043911	0.000223032	0.000306811	0.000238039
parasutterella	0.000652901	8.88415e-05	0.000227842	0.000123244	4.77213e-05	7.77786e-05	8.10833e-05	0.00014637	7.43439e-05	0.00010227	7.93462e-05
romboutsia	8.16127e-05	8.88415e-05	0.000227842	0.000123244	4.77213e-05	0.522361	0.431687	0.0139052	7.43439e-05	0.187564	7.93462e-05
roseburia	0.000244838	0.000266525	0.000683527	0.000369731	0.000143164	0.000233336	0.00024325	0.00043911	0.000223032	0.000306811	0.000238039
fusicatenibacter	8.16127e-05	8.88415e-05	0.000227842	0.000123244	4.77213e-05	7.77786e-05	8.10833e-05	0.00014637	0.0030481	0.00010227	0.00198365
anaerostipes	0.000244838	0.000266525	0.000683527	0.000369731	0.000143164	0.0141557	0.00681099	0.0058548	0.0339008	0.000306811	0.00864873
bifidobacterium	0.00505999	0.00222104	0.00205058	0.000369731	0.00038177	0.0315781	0.0409471	0.026493	0.0617054	0.0220904	0.0337221
dorea	0.000163225	0.000177683	0.000455685	0.000246488	9.54426e-05	0.0151668	0.0102976	0.00190281	0.037618	0.00562487	0.0145204
ruminococcus_gnavus_group	8.16127e-05	8.88415e-05	0.000227842	0.000123244	4.77213e-05	0.0206113	0.0102165	0.0584016	0.00765742	0.00010227	0.038959
acidaminococcus	8.16127e-05	8.88415e-05	0.000227842	0.000123244	4.77213e-05	7.77786e-05	8.10833e-05	0.00014637	7.43439e-05	0.00010227	7.93462e-05
parabacteroides	0.000163225	0.000177683	0.000455685	0.000246488	9.54426e-05	0.000155557	0.000162167	0.00029274	0.000148688	0.000204541	0.000158692
sutterella	0.000571289	0.000533049	0.00637959	0.0491743	0.0232403	0.00381115	0.00024325	0.00936768	0.000223032	0.000306811	0.0353884
cag	0.000163225	0.000177683	0.000455685	0.000246488	9.54426e-05	0.000155557	0.000162167	0.00029274	0.000148688	0.000204541	0.000158692
methanobrevibacter	0.038358	0.0512615	0.0455685	0.00603895	0.015414	7.77786e-05	8.10833e-05	0.00014637	7.43439e-05	0.00010227	7.93462e-05
ruminococcus_torques_group	0.081123	0.118159	0.143313	0.0329061	0.0130756	0.0139224	0.0271629	0.032055	0.0437886	0.000204541	0.0119813
eubacterium_siraeum_group	8.16127e-05	8.88415e-05	0.000227842	0.000123244	4.77213e-05	7.77786e-05	8.10833e-05	0.00014637	7.43439e-05	0.00010227	7.93462e-05
bilophila	0.00824288	0.0174129	0.020278	0.00357407	0.00434264	7.77786e-05	8.10833e-05	0.00014637	7.43439e-05	0.00010227	7.93462e-05
intestinibacter	8.16127e-05	8.88415e-05	0.000227842	0.000123244	4.77213e-05	7.77786e-05	8.10833e-05	0.00014637	0.00111516	0.00010227	7.93462e-05
dialister	8.16127e-05	8.88415e-05	0.000227842	0.00184866	4.77213e-05	7.77786e-05	8.10833e-05	0.00014637	7.43439e-05	0.00010227	7.93462e-05
erysipelotrichaceae_ucg	8.16127e-05	8.88415e-05	0.000227842	0.000123244	4.77213e-05	0.0189002	0.0244061	0.0283958	7.43439e-05	0.00010227	7.93462e-05
subdoligranulum	0.000163225	0.000177683	0.000455685	0.000246488	9.54426e-05	0.000155557	0.000162167	0.00029274	0.000148688	0.000204541	0.000158692
nk4a214_group	0.00816127	0.0127043	0.00820232	0.00172541	0.00071582	7.77786e-05	8.10833e-05	0.00014637	7.43439e-05	0.00010227	7.93462e-05
eubacterium_coprostanoligenes_group	0.0218722	0.0410448	0.0494418	0.0134336	0.00329277	7.77786e-05	8.10833e-05	0.00014637	7.43439e-05	0.00010227	7.93462e-05
haemophilus	8.16127e-05	8.88415e-05	0.000227842	0.000123244	4.77213e-05	0.00342226	0.00154058	0.00453747	7.43439e-05	0.00010227	7.93462e-05
clostridium_sensu_stricto	8.16127e-05	8.88415e-05	0.000227842	0.000123244	4.77213e-05	7.77786e-05	8.10833e-05	0.00673302	7.43439e-05	0.00010227	7.93462e-05
lachnospiraceae_nk4a136_group	8.16127e-05	8.88415e-05	0.000227842	0.000123244	4.77213e-05	7.77786e-05	8.10833e-05	0.00014637	7.43439e-05	0.00010227	7.93462e-05
coprococcus	0.00693708	0.007285	0.00296195	0.000246488	9.54426e-05	0.00140002	0.00137842	0.00029274	0.000148688	0.000204541	0.000158692
lachnospiraceae_nd3007_group	8.16127e-05	8.88415e-05	0.000227842	0.000123244	4.77213e-05	7.77786e-05	8.10833e-05	0.00014637	7.43439e-05	0.00010227	7.93462e-05
ucg	0.0816127	0.094705	0.139895	0.201257	0.0353615	0.000466672	0.0004865	0.00087822	0.000446063	0.000613622	0.000476077
lachnospiraceae_ucg	8.16127e-05	8.88415e-05	0.000227842	0.000123244	4.77213e-05	7.77786e-05	8.10833e-05	0.00014637	7.43439e-05	0.00010227	7.93462e-05
ruminococcus_gauvreauii_group	8.16127e-05	8.88415e-05	0.000227842	0.000123244	4.77213e-05	7.77786e-05	8.10833e-05	0.00014637	7.43439e-05	0.00010227	7.93462e-05
eubacterium_eligens_group	8.16127e-05	8.88415e-05	0.000227842	0.000123244	4.77213e-05	0.00645563	0.00518933	0.0029274	0.0060962	0.00010227	0.0175355
clostridia_vadin_bb60_group	8.16127e-05	8.88415e-05	0.000227842	0.000123244	4.77213e-05	7.77786e-05	8.10833e-05	0.00014637	7.43439e-05	0.00010227	7.93462e-05
lachnospira	0.000163225	0.000177683	0.000455685	0.000246488	9.54426e-05	0.000155557	0.000162167	0.00029274	0.000148688	0.000204541	0.000158692
butyricicoccus	8.16127e-05	8.88415e-05	0.000227842	0.000123244	4.77213e-05	7.77786e-05	8.10833e-05	0.00014637	7.43439e-05	0.00010227	7.93462e-05
veillonella	8.16127e-05	8.88415e-05	0.000227842	0.000123244	4.77213e-05	0.00505561	0.00300008	0.00409836	0.0867593	0.0129883	0.0153138
christensenellaceae_r_7_group	0.0159145	0.0144812	0.0341763	0.024279	0.0263899	7.77786e-05	8.10833e-05	0.00014637	7.43439e-05	0.00010227	7.93462e-05
eubacterium_xylanophilum_group	8.16127e-05	8.88415e-05	0.000227842	0.000123244	4.77213e-05	7.77786e-05	8.10833e-05	0.00014637	7.43439e-05	0.00010227	7.93462e-05
frisingicoccus	8.16127e-05	8.88415e-05	0.000227842	0.000123244	4.77213e-05	7.77786e-05	8.10833e-05	0.00014637	7.43439e-05	0.00010227	7.93462e-05
monoglobus	8.16127e-05	8.88415e-05	0.000227842	0.000123244	4.77213e-05	7.77786e-05	8.10833e-05	0.00014637	7.43439e-05	0.00010227	7.93462e-05
negativibacillus	8.16127e-05	8.88415e-05	0.000227842	0.000123244	4.77213e-05	7.77786e-05	8.10833e-05	0.00014637	7.43439e-05	0.00010227	7.93462e-05
clostridium_innocuum_group	8.16127e-05	8.88415e-05	0.000227842	0.000123244	4.77213e-05	7.77786e-05	8.10833e-05	0.00014637	7.43439e-05	0.00010227	7.93462e-05
flavonifractor	8.16127e-05	8.88415e-05	0.000227842	0.000123244	4.77213e-05	7.77786e-05	8.10833e-05	0.00014637	7.43439e-05	0.00010227	7.93462e-05
erysipelatoclostridium	8.16127e-05	8.88415e-05	0.000227842	0.000123244	4.77213e-05	7.77786e-05	8.10833e-05	0.00014637	7.43439e-05	0.00010227	7.93462e-05
collinsella	0.000652901	0.00230988	0.000227842	0.00123244	4.77213e-05	0.000311115	0.000405416	0.00014637	7.43439e-05	0.00010227	0.000396731
eubacterium_ventriosum_group	8.16127e-05	8.88415e-05	0.000227842	0.000123244	4.77213e-05	7.77786e-05	8.10833e-05	0.00014637	7.43439e-05	0.00010227	7.93462e-05
butyricimonas	8.16127e-05	8.88415e-05	0.000227842	0.000123244	4.77213e-05	7.77786e-05	8.10833e-05	0.00014637	7.43439e-05	0.00010227	7.93462e-05
oscillibacter	0.000734514	0.00159915	0.000227842	0.00850382	4.77213e-05	7.77786e-05	8.10833e-05	0.00014637	7.43439e-05	0.00010227	7.93462e-05
phascolarctobacterium	0.000489676	0.000533049	0.000227842	0.000123244	0.000238607	7.77786e-05	8.10833e-05	0.00014637	7.43439e-05	0.00010227	7.93462e-05
hungatella	0.0044887	0.0047086	0.00546822	0.00924328	0.000858984	7.77786e-05	8.10833e-05	0.00014637	7.43439e-05	0.00010227	0.000793462
uba1819	0.00187709	0.00355366	0.00364548	0.00123244	0.000668098	7.77786e-05	8.10833e-05	0.00014637	7.43439e-05	0.00010227	7.93462e-05
colidextribacter	8.16127e-05	8.88415e-05	0.000227842	0.000123244	4.77213e-05	7.77786e-05	8.10833e-05	0.00014637	7.43439e-05	0.00010227	7.93462e-05
