## Supplementary Data Tables 1-18 for "Dense Longitudinal Multi-Omics Reveals Microbial–Metabolic–Immune Succession During Immune Checkpoint Therapy": S3_Complete_microbial_RNA_taxon_activity.xlsx

### Sheet: Sheet1
taxon	T0	T1	T2	T3	T4	T5	T6	T7	T8	T9	T10
acinetobacter_acinetobacter_ursingii	0	0	0	0	0.000202421	0	0	0	0	0	0
aggregatibacter_aggregatibacter_aphrophilus	0	0	0	0	0	0	0.000140696	0.000157777	0	0	0
agrobacterium_agrobacterium_tumefaciens	0	0	0	0	0	0	0	0.000610563	0.000434923	0	0
alistipes_alistipes_finegoldii	0.0162028	0.0122557	0.00270999	0.000644499	0.000420958	0	0	1.59e-05	2.14e-05	0.013354	0
alistipes_alistipes_onderdonkii	0.0487821	0.0371734	0.00831431	0.00252884	0.00116999	0	0	4.84e-05	6.5e-05	0.0445889	0
alistipes_alistipes_putredinis	0.00107883	0.000910942	0.00055652	0	0	0	0	0	0	0.000833509	0
alistipes_alistipes_shahii	0.00285313	0.00360531	0.00205937	0.00252617	0.00464056	0	0	0	0	0.00254336	0
alloprevotella_alloprevotella_tannerae	0.00919994	0.0162666	0.0461778	0.0333936	0	0	4.51e-05	0	0	0.00855376	0
anaerolineaceae_unclassified_anaerolineaceae_bacterium_oral_taxon_439	0	0	4.45e-05	0.000254281	0.000873962	0	0	0	0	0	0
anaerostipes_anaerostipes_hadrus	0	0	0	0	0	0	0	0.00047042	0	0	0
azospirillum_azospirillum_sp_cag_260	0.00319623	0.00470986	0.00567425	0.0015564	0	0	0	0	0	0.00246106	0
bacteroides_bacteroides_caccae	0.0197709	0.027382	0.0164221	0.00741824	0.0051164	0	0	0	0	0.0156314	0
bacteroides_bacteroides_dorei	0	0	0.00417326	0	0	0	0	0	0	0	0
bacteroides_bacteroides_fragilis	0.261942	0.33747	0.401791	0.203754	0.474038	0	0.0220445	0.0144475	0	0.292055	0
bacteroides_bacteroides_nordii	0.00100207	0	0	0	0	0	0	0	0	0.00115273	0
bacteroides_bacteroides_ovatus	0.0163399	0.0239818	0.0155488	0.0116314	0.00497723	0	0	0	0	0.0168548	0
bacteroides_bacteroides_thetaiotaomicron	0.0571136	0.0610073	0.142953	0.0485906	0.147782	0	0	0	0	0.0534087	0
bacteroides_bacteroides_uniformis	0.0277333	0.0197091	0.0164714	0.0453539	0.023289	0	0	0	0	0.0304208	0
bacteroides_bacteroides_vulgatus	0	0	0	0.009381	0.0153184	0	0	0	0	0	0
bacteroidetes_unclassified_bacteroidetes_bacterium_oral_taxon_272	0	0	0.000982312	0.00246915	0.00160532	0	0	0	0	0	0
barnesiella_barnesiella_intestinihominis	0.00237102	0.00259532	0.000567109	0.00254339	0.00174803	0	0	0	0	0.00259253	0
bifidobacterium_bifidobacterium_adolescentis	0	0	0	0	0	0.000938535	0	0	0.00402911	0	0
bifidobacterium_bifidobacterium_longum	0	0	0	0	0	0.00157642	0.000827452	0.00097309	0.00275479	0	0
bilophila_bilophila_wadsworthia	0	0	0	0	0.000112464	0	0	0	0	0	0
blautia_ruminococcus_gnavus	0	0	0	0	0	0.0338377	0.00878633	0.00725009	0	0	0
blautia_ruminococcus_torques	0.00244244	0.00184096	0.00120137	0.00227411	0.00126149	0.000613749	0.000941296	0.000871415	0.00654894	0.00265095	0
campylobacter_campylobacter_ureolyticus	0	0	0.000173472	0.000245467	0	0	0	0	0	0	0
chryseobacterium_chryseobacterium_hominis	0	0	0	0	2.53e-05	0	0	0	0	0	0
clostridioides_clostridioides_difficile	0	0	0	0	0.00257995	0	0.00343136	0.00159346	0.0111995	0.00566879	0
clostridium_clostridium_butyricum	0	0	0	0	0	0	0.00291463	0.236431	0	0	0
clostridium_clostridium_sp_cag_221	0	0	0	0	0	0.00120383	0.0531536	0	0	0	0
cutibacterium_cutibacterium_acnes	0	0	0	0	0.000195498	0	0	0	0	0	0
dialister_dialister_pneumosintes	0.000151855	0.000310888	6.74e-05	0.000273242	0.000108675	0	0	0	0	0.000319028	0
dorea_dorea_longicatena	0	0	0	0	0	0.000981752	0	0	0.00829662	0	0
eisenbergiella_eisenbergiella_massiliensis	0	0	0	0.000756482	0.000221317	0	0	0	0	0	0
eisenbergiella_eisenbergiella_tayi	0	0	0	0	0.00343149	0	0	0	0	0	0
enterobacter_enterobacter_asburiae	0	0	0	0	0	0	0	0	0.00638234	0	0
enterobacter_enterobacter_cancerogenus	0	0	0	0	0	0	0	0	6.07e-05	0	0
enterobacter_enterobacter_cloacae	0	0	0	0	0	0	0	0	0.00797561	0	0
enterobacter_enterobacter_hormaechei	0	0	0	0	0	0	0	0	0.000263376	0	0
enterobacter_enterobacter_kobei	0	0	0	0	0	0	0	0	8.09e-05	0	0
enterobacter_enterobacter_ludwigii	0	0	0	0	0	0	0	0	0.000909052	0	0
enterobacter_enterobacter_roggenkampii	0	0	0	0	0	0	0	0	0.00122095	0	0
enterococcus_enterococcus_faecalis	0	0	0	0	0	0.000687223	0.000776832	0.00137856	0.0037282	0	0
escherichia_escherichia_coli	0	0	0	0	0.00548287	0.0517402	0.0542907	0.0546575	0.524652	0	0
faecalibacterium_faecalibacterium_prausnitzii	0	0.00275398	0.00375805	0.0113277	0.025913	0	0	0	0	0	0
firmicutes_unclassified_firmicutes_bacterium_cag_102	0.000305899	0.00038564	0.00276877	0	0	0	0	0	0	0.000469468	0
firmicutes_unclassified_firmicutes_bacterium_cag_129	0.0177469	0.020492	0.0128832	0.0638368	0.00200454	0	0	6.62e-05	0	0.016675	0
fusobacterium_fusobacterium_nucleatum	0.188195	0.206957	0.172335	0.238185	0.0094717	0	0	0	0	0.146052	0
gemella_gemella_morbillorum	0	0	0.00017801	0.000224268	8.91e-05	0	0	0	0	0.000330246	0
gemella_gemella_sanguinis	0	0	0	0	0	0	0.000102469	0.000208196	0.000447469	0	0
hungatella_hungatella_effluvii	0	0	0.000638821	0	0	0	0	0	0	0	0
hungatella_hungatella_hathewayi	0	0	0.000784705	0	0.000457407	0	0	0	0	0	0
intestinimonas_intestinimonas_butyriciproducens	0.010663	0.00545384	0.00568157	0	0	0	0	0	0	0.00889545	0
janibacter_janibacter_indicus	0	0	0	0	0.000243626	0	0	0	0	0	0
jonquetella_jonquetella_anthropi	0	0	0.00016945	0.00804038	0.0112035	0	0	0	0	0	0
klebsiella_klebsiella_oxytoca	0	0	0	0	0	0.00942983	0.0167043	0.0412137	0.0240749	0	0
klebsiella_klebsiella_pneumoniae	0	0	0	0	0	0	0.017499	0.0314129	0.119278	0	0
kocuria_kocuria_rhizophila	0	0	0	0	0.000362635	0	0	0	0	0	0
lachnoclostridium_clostridium_aldenense	0	0	0	0	0.000107712	0	0	0	0	0	0
lachnoclostridium_clostridium_symbiosum	0	0	0	0	0.000750836	0	0	0	0	0	0
lactobacillus_lactobacillus_ruminis	0	0	0	0	0	0.0123934	0.00356703	0.0048043	0.0105367	0	0
lactococcus_lactococcus_lactis	0	0	0	0	0	0	0	0.00133419	0	0	0
methanobrevibacter_methanobrevibacter_smithii	0.000786394	0.000238375	0.000321784	0.000311568	0.000683856	0	0	0	0	0.000957664	0
mogibacterium_mogibacterium_timidum	0	0	6.95e-05	0	3.52e-05	0	0	0	0	0	0
odoribacter_odoribacter_splanchnicus	0.138148	0.100613	0.0206426	0.0640875	0.120995	0.000196899	0.00016958	0.000230998	0.000228844	0.175673	0
oscillibacter_oscillibacter_sp_57_20	0.00342664	0.00784562	0.0102573	0.00454301	0.000387552	0	0	0	0	0.00505015	0
parabacteroides_parabacteroides_distasonis	0.0154149	0.0159748	0.013614	0.0519505	0.0953336	0	0	0	0	0.0118804	0
parabacteroides_parabacteroides_goldsteinii	0.00271511	0.00437566	0.0015929	0	0.00805889	0	0	0	0	0.00202119	0
parvimonas_parvimonas_micra	0.0014187	0.0020492	0.00185287	0.00358835	0.000762092	0	0	0	0	0.00164961	0
peptostreptococcus_peptostreptococcus_stomatis	0.000677103	0.000901021	0.000455733	0.000712656	0.000296238	0	0	0	0	0.00128078	0
porphyromonas_porphyromonas_asaccharolytica	0.0563038	0.0236021	0.0153791	0.142367	0.0068662	0	9.18e-05	0	0	0.0574534	0
porphyromonas_porphyromonas_endodontalis	0.0370387	0.0119787	0.0160678	0	0	0	0	0	0	0.026488	0
porphyromonas_porphyromonas_somerae	0	0	0	0	5.77e-06	0	0	0	0	0	0
porphyromonas_porphyromonas_sp_hmsc077f02	0	0	0	0	0.000234975	0	0	0	0	0	0
prevotella_prevotella_baroniae	0.00152275	0.00233449	0.00356957	0.00528357	0	0	0	0	0	0.000972033	0
prevotella_prevotella_copri	0	0	0	0	0	0.822291	0	0	0.240029	0	0
prevotella_prevotella_marshii	0	0	0.000348309	0	0	0	0	0	0	0	0
prevotella_prevotella_multiformis	0.00250885	0.00455991	0.00180174	0	0	0	0	0	0	0.00173674	0
prevotella_prevotella_nigrescens	0.0176623	0.0207461	0.0181472	0	0	0	0	0	0	0.0126137	0
prevotella_prevotella_stercorea	0.0271045	0.0125023	0.0128194	0.0220013	0.0150895	0	3.36e-05	0	0	0.0309533	0
ruminococcus_ruminococcus_sp_cag_177	0	0	0	0.000304725	0.000209228	0	0	0	0	0	0
ruthenibacterium_ruthenibacterium_lactatiformans	0.00040652	0.000256611	0	0	0.0011136	0	0	0	0	0	0
serratia_serratia_marcescens	0	0	0	0	0	0.00062258	0.000438711	0.000835669	0	0	0
solobacterium_solobacterium_moorei	0.000498744	0.00123946	0.00181398	0.00549139	0.00153265	0	0	0	0	0.000320298	0
sphingomonas_sphingomonas_sp_farsph	0	3.74e-05	0	4.87e-05	5.33e-05	0.000125071	7.4e-05	0.000167291	0.00010797	0	0
staphylococcus_staphylococcus_aureus	0.0045821	0.00180943	0	0.000674717	0.00170922	0.00206081	0.00239021	0.00256658	0.00766231	0.0018259	0
staphylococcus_staphylococcus_epidermidis	0.0012768	0.00107674	0.000796612	0.000737832	0.000328896	0.000748634	0	0	0.0046842	0.00108451	0
staphylococcus_staphylococcus_hominis	0	0	0	0	7.75e-05	0	0	0	0	0	0
staphylococcus_staphylococcus_saprophyticus	0	0	0	0	0.000147693	0	0	0	0	0	0
streptococcus_streptococcus_equinus	0	0	0	0	0	0	0	0	0.000660288	0	0
streptococcus_streptococcus_gallolyticus	0	0	0	0	0	0	0	0	0.00396247	0	0
streptococcus_streptococcus_macedonicus	0	0	0	0	0	0	0	0	0.00128894	0	0
streptococcus_streptococcus_pasteurianus	0	0	0	0	0	0	0	0	0.000951508	0	0
streptococcus_streptococcus_salivarius	0	0	0	0	0	0.00131203	0.000870584	0.000926478	0.00702466	0	0
streptococcus_streptococcus_thermophilus	0	0	0	0	0	0.000476815	0	0	0	0	0
sutterella_sutterella_wadsworthensis	0	0	0.000154826	0.000688874	0.000873147	0	0	0.000401202	0	0	0
treponema_treponema_denticola	0	0.00112939	0.0139571	0	0	0	0	0	0	0.00125064	0
treponema_treponema_maltophilum	0.000680754	0.000664592	0.000442747	0	0	0	0	0	0	0.000514009	0
treponema_treponema_vincentii	0.000737157	0.000803324	0.000809501	0	0	0	0	0	0	0.000762926	0
turicibacter_turicibacter_sanguinis	0	0	0	0	0	0	0	0.0071881	0	0	0
veillonella_veillonella_atypica	0	0	0	0	0	0	0	0	0.000440045	0	0
