## Supplementary Data Tables 1-18 for "Dense Longitudinal Multi-Omics Reveals Microbial–Metabolic–Immune Succession During Immune Checkpoint Therapy": S4_Figure2_feature_selection_and_microbial-state_audit.xlsx

### Sheet: S4A_Feature_Selection
layer	taxon	mean_relative_abundance	sd_relative_abundance	pre_mean	transition_mean	post_mean	pre_to_post_standardized_effect	mean_fraction_stratified_cpm	peak_fraction_stratified_cpm
16S	escherichia_shigella	0.215008	0.252128	0.00689676	0.19152	0.486891	1.9967
16S	odoribacter	0.184161	0.245498	0.405041	7.9431e-05	0.000100583	-1.72998
16S	romboutsia	0.105113	0.193146	0.000113852	0.477024	0.0504057	0.273092
16S	ucg	0.0505635	0.0698812	0.110566	0.000476586	0.000603496	-1.65037
16S	bacteroides	0.0648308	0.0609323	0.120751	0.00452426	0.0250837	-1.64669
16S	alistipes	0.0307458	0.0489486	0.0668552	0.000556017	0.000704078	-1.4174
16S	ruminococcus_torques_group	0.0470629	0.0468946	0.0777153	0.0205426	0.0220074	-1.24592
16S	faecalibacterium	0.0287736	0.0354184	0.0593229	0.00411147	0.00291796	-1.67026
16S	streptococcus	0.018534	0.0303149	0.000227705	0.0695061	0.0159308	0.543282
16S	veillonella	0.0116168	0.02549	0.000113852	0.00402785	0.02979	1.22105
16S	methanobrevibacter	0.0142911	0.0205014	0.0313282	7.9431e-05	0.000100583	-1.59754
16S	bifidobacterium	0.0206017	0.0204321	0.00201662	0.0362626	0.0360027	1.74455
16S	ruminococcus_gnavus_group	0.0124107	0.0195505	0.000113852	0.0154139	0.0262801	1.40372
16S	eubacterium_coprostanoligenes_group	0.011786	0.0180856	0.025817	7.9431e-05	0.000100583	-1.49133
16S	sutterella	0.011749	0.0168402	0.0159797	0.0020272	0.0113215	-0.290114
16S	christensenellaceae_r_7_group	0.0105275	0.0130302	0.0230482	7.9431e-05	0.000100583	-1.84707
16S	dorea	0.00784264	0.0114937	0.000227705	0.0127322	0.0149165	1.34037
16S	erysipelotrichaceae_ucg	0.00659339	0.0113186	0.000113852	0.0216531	0.00716294	0.653187
16S	anaerostipes	0.00648961	0.0102113	0.000341557	0.0104834	0.0121778	1.21571
16S	bilophila	0.00494652	0.00738168	0.0107701	7.9431e-05	0.000100583	-1.51595
16S	eubacterium_eligens_group	0.00353415	0.00533417	0.000113852	0.00582248	0.00666534	1.28816
16S	nk4a214_group	0.00291549	0.00453133	0.00630183	7.9431e-05	0.000100583	-1.43532
16S	lachnoclostridium	0.00466342	0.00372595	0.00558726	0.00364887	0.0040159	-0.442318
16S	hungatella	0.00236755	0.00312119	0.00495356	7.9431e-05	0.000279112	-1.57075
16S	coprococcus	0.001919	0.00271227	0.00350519	0.00138922	0.000201165	-1.27764
16S	oscillibacter	0.00106129	0.00251262	0.00222261	7.9431e-05	0.000100583	-0.88577
16S	eubacterium_hallii_group	0.000950407	0.00225543	0.00175418	0.000238293	0.000301748	-0.675403
16S	clostridium_sensu_stricto	0.000701555	0.00200096	0.000113852	7.9431e-05	0.00174725	0.856147
16S	akkermansia	0.000967169	0.00194544	0.00201553	7.9431e-05	0.000100583	-1.03237
16S	haemophilus	0.000938685	0.00158391	0.000113852	0.00248142	0.00119836	0.718121
16S	uba1819	0.00104891	0.00139143	0.00219535	7.9431e-05	0.000100583	-1.57896
16S	blautia	0.00105171	0.00109772	0.000796966	0.00238381	0.000704078	-0.0887491
16S	fusicatenibacter	0.000546229	0.0010036	0.000113852	7.9431e-05	0.0013201	1.26058
16S	collinsella	0.000537003	0.000679616	0.000894156	0.000358265	0.000179929	-1.10222
16S	dialister	0.000259624	0.000529259	0.000458935	7.9431e-05	0.000100583	-0.71013
16S	intestinibacter	0.000197388	0.000308177	0.000113852	7.9431e-05	0.000360786	0.840382
16S	parasutterella	0.000154704	0.000172225	0.00022811	7.9431e-05	0.000100583	-0.77661
16S	phascolarctobacterium	0.000197601	0.000165765	0.000322484	7.9431e-05	0.000100583	-1.40398
16S	roseburia	0.000308306	0.000147236	0.000341557	0.000238293	0.000301748	-0.283573
16S	parabacteroides	0.000205537	9.81572e-05	0.000227705	0.000158862	0.000201165	-0.283573
Metatranscriptome	prevotella_prevotella_copri			0	0.411146	0.0600073	0.250508	0.0965746	0.822291
Metatranscriptome	escherichia_escherichia_coli			0.00109658	0.0530154	0.144827	0.972017	0.0628021	0.524652
Metatranscriptome	bacteroides_bacteroides_fragilis			0.335799	0.0110223	0.0766257	-1.49686	0.182504	0.474038
Metatranscriptome	fusobacterium_fusobacterium_nucleatum			0.163029	0	0.036513	-1.31312	0.0873814	0.238185
Metatranscriptome	clostridium_clostridium_butyricum			0	0.00145732	0.0591078	0.870634	0.0217587	0.236431
Metatranscriptome	odoribacter_odoribacter_splanchnicus			0.0888971	0.00018324	0.0440332	-0.707871	0.0564532	0.175673
Metatranscriptome	bacteroides_bacteroides_thetaiotaomicron			0.0914893	0	0.0133522	-1.47791	0.0464414	0.147782
Metatranscriptome	porphyromonas_porphyromonas_asaccharolytica			0.0489036	4.59e-05	0.0143633	-0.824914	0.0274603	0.142367
Metatranscriptome	klebsiella_klebsiella_pneumoniae			0	0.00874948	0.0376727	1.09802	0.01529	0.119278
Metatranscriptome	parabacteroides_parabacteroides_distasonis			0.0384576	0	0.0029701	-1.25345	0.0185607	0.0953336
Metatranscriptome	firmicutes_unclassified_firmicutes_bacterium_cag_129			0.0233927	0	0.00418529	-1.05691	0.012155	0.0638368
Metatranscriptome	clostridium_clostridium_sp_cag_221			0	0.0271787	0	0	0.00494158	0.0531536
Metatranscriptome	alistipes_alistipes_onderdonkii			0.0195937	0	0.0111756	-0.442773	0.0129701	0.0487821
Metatranscriptome	alloprevotella_alloprevotella_tannerae			0.0210076	2.255e-05	0.00213844	-1.25264	0.0103306	0.0461778
Metatranscriptome	bacteroides_bacteroides_uniformis			0.0265114	0	0.00760519	-1.24443	0.0148161	0.0453539
Metatranscriptome	klebsiella_klebsiella_oxytoca			0	0.0130671	0.0163222	1.24643	0.00831116	0.0412137
Metatranscriptome	porphyromonas_porphyromonas_endodontalis			0.013017	0	0.006622	-0.512489	0.00832483	0.0370387
Metatranscriptome	blautia_ruminococcus_gnavus			0	0.021312	0.00181252	0.185639	0.00453401	0.0338377
Metatranscriptome	prevotella_prevotella_stercorea			0.0179034	1.68e-05	0.00773832	-0.899419	0.0109549	0.0309533
Metatranscriptome	bacteroides_bacteroides_caccae			0.0152219	0	0.00390784	-1.20437	0.00834009	0.027382
Metatranscriptome	faecalibacterium_faecalibacterium_prausnitzii			0.00875056	0	0	-1.14056	0.00397753	0.025913
Metatranscriptome	bacteroides_bacteroides_ovatus			0.0144958	0	0.00421371	-1.20379	0.00812127	0.0239818
Metatranscriptome	prevotella_prevotella_nigrescens			0.0113111	0	0.00315342	-0.959072	0.00628812	0.0207461
Metatranscriptome	alistipes_alistipes_finegoldii			0.00644679	0	0.00334782	-0.507751	0.00414775	0.0162028
Metatranscriptome	bacteroides_bacteroides_vulgatus			0.00493988	0	0	-1.0023	0.0022454	0.0153184
Metatranscriptome	treponema_treponema_denticola			0.0030173	0	0.00031266	-0.681256	0.00148519	0.0139571
Metatranscriptome	lactobacillus_lactobacillus_ruminis			0	0.00798021	0.00383525	0.874957	0.00284559	0.0123934
Metatranscriptome	jonquetella_jonquetella_anthropi			0.00388266	0	0	-1.03123	0.00176484	0.0112035
Metatranscriptome	clostridioides_clostridioides_difficile			0.000515989	0.00171568	0.00461543	1.22057	0.00222482	0.0111995
Metatranscriptome	intestinimonas_intestinimonas_butyriciproducens			0.00435968	0	0.00222386	-0.544568	0.00279035	0.010663
Metatranscriptome	oscillibacter_oscillibacter_sp_57_20			0.00529203	0	0.00126254	-1.15219	0.00286457	0.0102573
Metatranscriptome	dorea_dorea_longicatena			0	0.000490876	0.00207416	0.873859	0.000843489	0.00829662
Metatranscriptome	parabacteroides_parabacteroides_goldsteinii			0.00334851	0	0.000505298	-1.16004	0.0017058	0.00805889
Metatranscriptome	enterobacter_enterobacter_cloacae			0	0	0.0019939	0.869626	0.000725055	0.00797561
Metatranscriptome	staphylococcus_staphylococcus_aureus			0.00175509	0.00222551	0.0030137	0.601667	0.0022983	0.00766231
Metatranscriptome	turicibacter_turicibacter_sanguinis			0	0	0.00179702	0.869626	0.000653463	0.0071881
Metatranscriptome	streptococcus_streptococcus_salivarius			0	0.00109131	0.00198778	1.00134	0.00092125	0.00702466
Metatranscriptome	blautia_ruminococcus_torques			0.00180407	0.000777523	0.00251783	0.426925	0.00187697	0.00654894
Metatranscriptome	enterobacter_enterobacter_asburiae			0	0	0.00159558	0.869626	0.000580213	0.00638234
Metatranscriptome	azospirillum_azospirillum_sp_cag_260			0.00302735	0	0.000615264	-1.1936	0.0015998	0.00567425

### Sheet: S4B_Boundary_Sensitivity
scheme	mean_abs_pre_to_post_effect	mean_abs_transition_change
Primary	1.18486	1.32454
Earlier_boundary	1.17824	0.669304
Later_boundary	1.18351	0.882178

### Sheet: S4C_State_Features
layer	state	taxon	pre_mean_z	post_mean_z	pre_to_post_effect
16S	Early	christensenellaceae_r_7_group	1.0078	-0.839269	-1.84707
16S	Early	odoribacter	0.943641	-0.786337	-1.72998
16S	Early	faecalibacterium	0.904625	-0.765635	-1.67026
16S	Early	ucg	0.900549	-0.749822	-1.65037
16S	Late	escherichia_shigella	-0.865708	1.13099	1.9967
16S	Late	bifidobacterium	-0.954	0.790554	1.74455
16S	Late	ruminococcus_gnavus_group	-0.659677	0.744041	1.40372
16S	Late	dorea	-0.694869	0.645498	1.34037
Metatranscriptome	Early	alistipes_alistipes_shahii	0.902731	-0.622983	-1.52571
Metatranscriptome	Early	bacteroides_bacteroides_fragilis	0.885358	-0.611501	-1.49686
Metatranscriptome	Early	bacteroides_bacteroides_thetaiotaomicron	0.85205	-0.625859	-1.47791
Metatranscriptome	Early	parvimonas_parvimonas_micra	0.797372	-0.543368	-1.34074
Metatranscriptome	Late	agrobacterium_agrobacterium_tumefaciens	-0.463478	0.811087	1.27457
Metatranscriptome	Late	klebsiella_klebsiella_oxytoca	-0.634677	0.611755	1.24643
Metatranscriptome	Late	clostridioides_clostridioides_difficile	-0.508788	0.711781	1.22057
Metatranscriptome	Late	gemella_gemella_sanguinis	-0.508821	0.701314	1.21013
