## Supplementary Data Tables 1-18 for "Dense Longitudinal Multi-Omics Reveals Microbial–Metabolic–Immune Succession During Immune Checkpoint Therapy": S5_Genus_Harmonized_Directional_Taxon_Rankings.xlsx

### Sheet: README
Supplementary Table S5	Genus-harmonized 16S abundance / metatranscriptomic activity rankings
Scope	Directional ranking outputs used for unbiased Figure 2D to Figure 5 prioritization.
S5A_Activation	Five eligible genera, preserved original rank, components and scores.
S5B_Loss	Thirteen eligible genera, preserved original rank, components and scores.
S5C_Overall	Twenty shared genera, direction-neutral cross-layer ranking.
S5D_Run_Audit	Thirteen original run-summary metrics.
Source	Data_for_S5.zip: Figure2D_to_Figure5_taxon_*ranking.csv and ranking_run_summary.csv
Data integrity	Values are transferred directly from source CSV files; no scores, thresholds, or rankings recalculated.
Source matrices	Complete 16S and microbial RNA source matrices remain in Supplementary Tables S2 and S3.
Interpretation	Absolute RNA-contribution components are retained in source columns. Scores are descriptive priorities, not clinical-response associations.
Reproducibility limitation	Original ranking script/weighting specification was not included in this archive.

### Sheet: S5A_Activation
activation_rank	genus	display_genus	evidence_class	transition_category	16S_log2_Early_to_Transition	RNA_log2_Early_to_Transition	RNA_minus_16S_log2_transition	RNA_delta_Early_to_Transition	RNA_delta_T4_to_T5	RNA_delta_T5_to_T6	RNA_delta_T4_to_T6	RNA_same_direction_persistence	RNA_early_contribution	RNA_transition_contribution	RNA_peak_transition_contribution	RNA_transition_contribution_rank	RNA_low_early_support_flag	activation_core_score	activation_support_adjustment	activation_score
1	clostridium	Clostridium	Class_III_disproportionate_RNA_activation	transcriptional_activation_without_16S_increase	-0.519335	23.8263	24.3456	0.148738	0.00127899	0.294918	0.296197	0.192098	0	0.148738	0.296197	1	True	0.99	1	0.99
2	blautia	Blautia	Class_I_expansion_plus_activation	abundance_and_activity_increase	1.58067	4.60802	3.02735	0.0421916	0.0353408	0.0147868	0.0501276	0.00786119	0.00180407	0.0439957	0.0513891	0.9	False	0.84	0.95	0.798
3	bifidobacterium	Bifidobacterium	Class_I_expansion_plus_activation	abundance_and_activity_increase	4.16846	18.4259	14.2574	0.00352161	0.00267196	0.0016993	0.00437126	0.00305193	0	0.00352161	0.00437126	0.85	True	0.8	0.925	0.74
4	streptococcus	Streptococcus	Class_I_expansion_plus_activation	abundance_and_activity_increase	8.25377	18.31	10.0562	0.00324982	0.00190052	0.00269859	0.00459912	0.00538204	0	0.00324982	0.00459912	0.8	True	0.82	0.9	0.738
5	dorea	Dorea	Class_I_expansion_plus_activation	abundance_and_activity_increase	5.80511	15.6705	9.86536	0.000521522	0.00104304	-0.00104304	0	0.00276554	0	0.000521522	0.00104304	0.7	True	0.58	0.85	0.493

### Sheet: S5B_Loss
loss_rank	genus	display_genus	evidence_class	transition_category	16S_log2_Early_to_Transition	RNA_log2_Early_to_Transition	RNA_minus_16S_log2_transition	RNA_delta_Early_to_Transition	RNA_delta_T4_to_T5	RNA_delta_T5_to_T6	RNA_delta_T4_to_T6	RNA_same_direction_persistence	RNA_early_contribution	RNA_transition_contribution	RNA_early_contribution_rank	RNA_low_early_support_flag	loss_core_score	loss_support_adjustment	loss_score
1	fusobacterium	Fusobacterium	Class_V_coordinated_decline	neither_increase	-0.519335	-23.9586	-23.4393	-0.163029	-0.0094717	0	-0.0094717	0.114345	0.163029	0	0.95	False	0.755	0.975	0.736125
2	parabacteroides	Parabacteroides	Class_V_coordinated_decline	neither_increase	-0.519363	-21.9953	-21.4759	-0.0418061	-0.103392	0	-0.103392	0.0371722	0.0418061	0	0.85	False	0.745	0.925	0.689125
3	bacteroides	Bacteroides	Class_V_coordinated_decline	neither_increase	-4.73821	-3.07149	1.66671	-0.431264	-0.670522	0.116457	-0.554065	0.341246	0.489492	0.0582283	1	False	0.645	1	0.645
4	faecalibacterium	Faecalibacterium	Class_V_coordinated_decline	neither_increase	-3.85086	-19.739	-15.8882	-0.00875056	-0.025913	0	-0.025913	0.00875056	0.00875056	0	0.75	False	0.705	0.875	0.616875
5	alistipes	Alistipes	Class_V_coordinated_decline	neither_increase	-6.90974	-21.5014	-14.5916	-0.0296867	-0.00623151	0	-0.00623151	0.00916571	0.0296867	0	0.8	False	0.685	0.9	0.6165
6	odoribacter	Odoribacter	Class_V_coordinated_decline	neither_increase	-12.3159	-7.32993	4.98597	-0.0883446	-0.120786	0.000686664	-0.120099	0.0300755	0.0888971	0.000552523	0.9	False	0.615	0.95	0.58425
7	oscillibacter	Oscillibacter	Class_V_coordinated_decline	neither_increase	-4.80623	-19.0135	-14.2072	-0.00529203	-0.000387552	0	-0.000387552	0.00360864	0.00529203	0	0.7	False	0.605	0.85	0.51425
8	methanobrevibacter	Methanobrevibacter	Class_V_coordinated_decline	neither_increase	-8.62336	-15.5155	-6.89211	-0.000468396	-0.000683856	0	-0.000683856	0.000149174	0.000468396	0	0.6	False	0.565	0.8	0.452
9	sutterella	Sutterella	Class_V_coordinated_decline	neither_increase	-2.97867	-15.0675	-12.0888	-0.000343369	-0.000873147	0	-0.000873147	1.73969e-05	0.000343369	0	0.5	False	0.595	0.75	0.44625
10	hungatella	Hungatella	Class_V_coordinated_decline	neither_increase	-5.96244	-15.1992	-9.23676	-0.000376187	-0.000457407	0	-0.000457407	0.000376187	0.000376187	0	0.55	False	0.555	0.775	0.430125
11	lachnoclostridium	Lachnoclostridium	Class_V_coordinated_decline	neither_increase	-0.614691	-14.0678	-13.4531	-0.00017171	-0.000858548	0	-0.000858548	0.00017171	0.00017171	0	0.4	False	0.575	0.7	0.4025
12	dialister	Dialister	Class_V_coordinated_decline	neither_increase	-2.53037	-14.1549	-11.6246	-0.000182405	-0.000108675	0	-0.000108675	7.60622e-05	0.000182405	0	0.45	False	0.515	0.725	0.373375
13	bilophila	Bilophila	Class_V_coordinated_decline	neither_increase	-7.08293	-11.1359	-4.05295	-2.24927e-05	-0.000112464	0	-0.000112464	2.24927e-05	2.24927e-05	0	0.35	False	0.455	0.675	0.307125

### Sheet: S5C_Overall
crosslayer_priority_rank	genus	display_genus	evidence_class	transition_category	16S_log2_Early_to_Transition	RNA_log2_Early_to_Transition	RNA_minus_16S_log2_transition	RNA_delta_Early_to_Transition	16S_delta_Early_to_Transition	RNA_delta_T4_to_T5	RNA_delta_T5_to_T6	RNA_delta_T4_to_T6	RNA_same_direction_persistence	16S_same_direction_persistence	trajectory_r_T0_T9	RNA_transition_contribution	RNA_transition_contribution_rank	crosslayer_priority_score	C_abs_RNA_transition_change_rank	C_abs_16S_transition_change_rank	C_abs_RNA_16S_discordance_rank	C_transition_specificity_rank	C_persistent_state_shift_rank	C_absolute_RNA_transition_contribution_rank
1	bacteroides	Bacteroides	Class_V_coordinated_decline	neither_increase	-4.73821	-3.07149	1.66671	-0.431264	-0.116227	-0.670522	0.116457	-0.554065	0.341246	0.104736	0.753698	0.0582283	0.95	0.825	1	0.95	0.05	1	1	0.95
2	clostridium	Clostridium	Class_III_disproportionate_RNA_activation	transcriptional_activation_without_16S_increase	-0.519335	23.8263	24.3456	0.148738	-3.44214e-05	0.00127899	0.294918	0.296197	0.192098	-0.00218936	0.877516	0.148738	1	0.804167	0.9	0.075	1	0.95	0.9	1
3	odoribacter	Odoribacter	Class_V_coordinated_decline	neither_increase	-12.3159	-7.32993	4.98597	-0.0883446	-0.404962	-0.120786	0.000686664	-0.120099	0.0300755	0.404934	0.562465	0.000552523	0.75	0.783333	0.85	1	0.25	0.9	0.95	0.75
4	faecalibacterium	Faecalibacterium	Class_V_coordinated_decline	neither_increase	-3.85086	-19.739	-15.8882	-0.00875056	-0.0552114	-0.025913	0	-0.025913	0.00875056	0.0569398	0.563501	0	0.35	0.691667	0.65	0.8	0.85	0.75	0.75	0.35
5	alistipes	Alistipes	Class_V_coordinated_decline	neither_increase	-6.90974	-21.5014	-14.5916	-0.0296867	-0.0662991	-0.00623151	0	-0.00623151	0.00916571	0.0661015	0.616978	0	0.35	0.691667	0.7	0.85	0.8	0.65	0.8	0.35
5	bifidobacterium	Bifidobacterium	Class_I_expansion_plus_activation	abundance_and_activity_increase	4.16846	18.4259	14.2574	0.00352161	0.034246	0.00267196	0.0016993	0.00437126	0.00305193	0.0347463	0.952872	0.00352161	0.85	0.691667	0.55	0.75	0.75	0.55	0.7	0.85
7	fusobacterium	Fusobacterium	Class_V_coordinated_decline	neither_increase	-0.519335	-23.9586	-23.4393	-0.163029	-3.44214e-05	-0.0094717	0	-0.0094717	0.114345	6.19087e-06	0.356465	0	0.35	0.645833	0.95	0.075	0.95	0.7	0.85	0.35
8	streptococcus	Streptococcus	Class_I_expansion_plus_activation	abundance_and_activity_increase	8.25377	18.31	10.0562	0.00324982	0.0692784	0.00190052	0.00269859	0.00459912	0.00538204	0.0209605	0.0777298	0.00324982	0.8	0.633333	0.5	0.9	0.5	0.6	0.5	0.8
9	parabacteroides	Parabacteroides	Class_V_coordinated_decline	neither_increase	-0.519363	-21.9953	-21.4759	-0.0418061	-6.88427e-05	-0.103392	0	-0.103392	0.0371722	1.23817e-05	-0.261386	0	0.35	0.608333	0.75	0.15	0.9	0.85	0.65	0.35
10	dorea	Dorea	Class_I_expansion_plus_activation	abundance_and_activity_increase	5.80511	15.6705	9.86536	0.000521522	0.0125045	0.00104304	-0.00104304	0	0.00276554	0.0148209	0.935143	0.000521522	0.7	0.525	0.45	0.6	0.45	0.5	0.45	0.7
11	blautia	Blautia	Class_I_expansion_plus_activation	abundance_and_activity_increase	1.58067	4.60802	3.02735	0.0421916	0.00158685	0.0353408	0.0147868	0.0501276	0.00786119	-4.33361e-05	0.417648	0.0439957	0.9	0.516667	0.8	0.25	0.1	0.8	0.25	0.9
12	methanobrevibacter	Methanobrevibacter	Class_V_coordinated_decline	neither_increase	-8.62336	-15.5155	-6.89211	-0.000468396	-0.0312487	-0.000683856	0	-0.000683856	0.000149174	0.0312205	0.259477	0	0.35	0.45	0.4	0.7	0.35	0.35	0.55	0.35
13	sutterella	Sutterella	Class_V_coordinated_decline	neither_increase	-2.97867	-15.0675	-12.0888	-0.000343369	-0.0139525	-0.000873147	0	-0.000873147	1.73969e-05	0.0126805	0.678113	0	0.35	0.45	0.3	0.65	0.6	0.45	0.35	0.35
14	oscillibacter	Oscillibacter	Class_V_coordinated_decline	neither_increase	-4.80623	-19.0135	-14.2072	-0.00529203	-0.00214318	-0.000387552	0	-0.000387552	0.00360864	0.00211495	0.226957	0	0.35	0.408333	0.6	0.35	0.7	0.25	0.2	0.35
15	hungatella	Hungatella	Class_V_coordinated_decline	neither_increase	-5.96244	-15.1992	-9.23676	-0.000376187	-0.00487412	-0.000457407	0	-0.000457407	0.000376187	0.00484589	0.25678	0	0.35	0.333333	0.35	0.45	0.4	0.3	0.15	0.35
15	lachnoclostridium	Lachnoclostridium	Class_V_coordinated_decline	neither_increase	-0.614691	-14.0678	-13.4531	-0.00017171	-0.00193839	-0.000858548	0	-0.000858548	0.00017171	0.00216348	-0.357682	0	0.35	0.333333	0.2	0.3	0.65	0.4	0.1	0.35
17	veillonella	Veillonella	Class_IV_abundance_rise_without_RNA_rise	16S_increase_without_RNA_increase	5.14465	0	-5.14465	0	0.00391399	0	0	0	0	0.0345015	0.988621	0	0.35	0.3	0.075	0.4	0.3	0.075	0.6	0.35
18	bilophila	Bilophila	Class_V_coordinated_decline	neither_increase	-7.08293	-11.1359	-4.05295	-2.24927e-05	-0.0106907	-0.000112464	0	-0.000112464	2.24927e-05	0.0106624	-0.0504694	0	0.35	0.283333	0.15	0.55	0.15	0.2	0.3	0.35
19	anaerostipes	Anaerostipes	Class_IV_abundance_rise_without_RNA_rise	16S_increase_without_RNA_increase	4.93979	0	-4.93979	0	0.0101418	0	0	0	0	0.0130126	-0.0137079	0	0.35	0.266667	0.075	0.5	0.2	0.075	0.4	0.35
20	dialister	Dialister	Class_V_coordinated_decline	neither_increase	-2.53037	-14.1549	-11.6246	-0.000182405	-0.000379504	-0.000108675	0	-0.000108675	7.60622e-05	0.000351273	0.384472	0	0.35	0.258333	0.25	0.2	0.55	0.15	0.05	0.35

### Sheet: S5D_Run_Audit
metric	value
n_16S_harmonized_genera	62
n_RNA_harmonized_genera	58
n_shared_genera	20
n_activation_direction_eligible	5
n_loss_direction_eligible	13
n_shortlist	15
top_n_per_primary_ranking	10
n_activation_components	6
n_loss_components	6
n_crosslayer_components	6
activation_absolute_RNA_contribution_component	yes
loss_absolute_RNA_early_contribution_component	yes
crosslayer_absolute_RNA_transition_contribution_component	yes
