## Supplementary Data Tables 1-18 for "Dense Longitudinal Multi-Omics Reveals Microbial–Metabolic–Immune Succession During Immune Checkpoint Therapy": S6_complete_metabolomics_matrix.xlsx

### Sheet: Sheet1
Metabolite	T0	T1	T2	T3	T4	T5	T6	T7	T8	T9	T10
1,2,4-benzenetriol	2054	2942	2116	2126	1481	1250	874	3246	2639	1737	2622
1,2-anhydro-myo-inositol NIST	2434	2543	2859	621	594	20767	8075	88737	8201	32346	38495
1,3,5-trimethylcyanuric acid	52804	53859	54812	42696	26771	12866	23831	65162	46557	26572	52037
1,5-anhydroglucitol	77796	81002	19518	39227	404	31974	10247	1309	25100	64035	72493
1-hexadecanol	3267	4220	2205	46329	9461	773	1491	2157	1137	1478	1079
1-kestose	154	293	199	177	184	238268	54032	142566	134927	88837	134931
1-monoolein	5607	5468	5983	1458	899	32756	815329	28886	15551	55607	39019
1-monopalmitin	2786	3966	2624	1334	95	5572	22737	2732	1892	4653	14038
2'-deoxyguanosine	17916	12679	19200	3602	620	1386	528	602	691	705	731
2,5-dihydroxypyrazine NIST	1470	651	421	387	2520	1480	616	1311	1399	803	889
2,6-diaminopimelic acid	3833	3182	2611	2245	2019	420	195	414	673	348	382
2,8-dihydroxyquinoline	118	179	213	208	956	2191	1876	1168	3775	1678	1669
2-aminobutyric acid	62704	50694	100842	76613	349860	4284	4108	6852	11760	4448	6982
2-deoxyerythritol	4952	7050	10651	4790	1316	799	1674	2691	3521	1814	1432
2-hydroxyglutaric acid	20000	21127	34591	30776	13273	3646	1781	1010	4512	2117	1589
2-hydroxyhexanoic acid	2849	3615	11710	8147	6034	3012	1138	3590	7523	2413	2917
2-hydroxyvaleric acid	3947	4713	7163	4054	2818	1000	1190	3992	4296	2799	5416
2-ketoisocaproic acid	3773	8006	10387	5970	19692	2598	4163	11764	9267	6454	18768
2-methylglutaric acid	2423	4572	3048	10082	3462	129	78	335	340	176	211
3,4-dihydroxycinnamic acid	682	632	632	492	672	9010	1520	9504	4299	5570	3368
3,4-dihydroxyhydrocinnamic acid NIST	21970	19686	26475	25429	44831	38011	10094	11298	69629	11022	16783
3,6-anhydro-D-galactose	778	718	399	369	212	4691	27176	3208	7450	4339	4700
3-(4-hydroxyphenyl)propionic acid	122718	13790	40191	207481	22364	1734	734	1632	3613	894	2191
3-aminoisobutyric acid	4905	7638	6507	5933	3627	2606	3874	9594	6998	5149	6244
3-dehydroshikimic acid	2207	2900	226	272	183	412	625	705	1783	1255	1470
3-hydroxypalmitic acid	636	498	400	1179	2741	430	15299	1213	367	515	235
3-hydroxypropionic acid	2287	2207	2116	2185	2204	996	1189	2375	2457	1271	4992
3-phenyllactic acid	3057	3220	6074	7651	7027	4859	2251	2319	13165	3546	3601
3-phosphoglycerate	412	462	414	2768	294	110	133	239	141	148	5594
4-aminobutyric acid	3586	5276	12369	9321	1913	4586	658	513	3798	426	1230
4-hydroxybutyric acid	6454	6580	11826	7042	4426	1603	2777	8167	6192	2813	6953
4-hydroxyphenylacetic acid	5315	6044	10525	4061	5013	591	377	671	1074	327	527
4-pyridoxic acid	515	515	367	681	213	253	4386	1260	632	340	12731
5'-deoxy-5'-methylthioadenosine	765	1078	1351	794	220	460	351	342	253	797	296
5-aminovaleric acid	207734	353487	1191863	523893	108521	117538	14519	12458	281553	32378	76266
6-hydroxynicotinic acid	3789	3352	4102	5498	2692	654	450	391	463	455	431
aconitic acid	1124	497	209	322	124	881	1060	814	1170	919	586
adenine	2179	3837	3042	2195	691	2994	1969	26146	2458	1281	1207
adenosine	3166	6488	5004	1539	283	335	189	372	439	285	1348
adenosine-5-monophosphate	1108	1710	1399	1604	719	149	199	1079	991	444	474
alanine	607576	737695	1008406	842094	1716016	922204	776915	993314	1352047	719684	858308
alanine-alanine	6637	10149	8174	10377	3799	25619	11250	6702	6853	6615	6370
allantoic acid dehydrated	423	573	509	763	1240	4052	6454	3313	6836	3545	2397
alpha-ketoglutarate	1713	829	2245	528	6649	636	248	451	1426	867	999
aminomalonate	430	414	396	455	491	13284	5492	918	3648	979	1762
arabitol	2621	1526	2005	1569	1402	13678	14681	7084	11990	31577	14404
arachidic acid	134130	75537	68537	150900	214055	11258	14540	24877	8832	7692	5404
arachidonic acid	5946	8732	14819	20148	992	5029	6795	3263	9477	5581	11674
asparagine	7596	7297	47915	44368	27750	52530	41267	40289	22677	21531	20254
aspartic acid	339479	388692	521165	502271	398798	2613777	948435	380659	106916	1626024	477979
behenic acid	28929	27159	22092	94838	113906	10271	13143	27761	10184	11610	3110
benzoic acid	30850	33992	38735	29512	21121	8292	16656	38670	29435	20465	28376
beta-alanine	69950	71056	73398	60819	39746	17196	25993	66488	59637	29985	60258
beta-gentiobiose	712	593	3003	1231	8786	185891	134261	142577	62497	228361	55579
beta-glutamic acid	66062	42382	43315	81605	65619	458	327	359	337	699	397
beta-sitosterol	479	381	414	643	173	21648	33590	125568	62785	30710	88826
butane-2,3-diol NIST	14412	12869	12762	16098	12148	21862	5365	14854	9772	6920	9392
capric acid	1714	2758	2309	2078	1829	1269	2048	3169	6279	1336	3597
cellobiose	3049	2430	1844	1063	1218	2642949	2199275	754996	33814	6237836	3505219
chenodeoxycholic acid	2472	2801	2103	1835	1124	34450	30809	16939	121238	18154	10530
chlorogenic acid	726	848	488	535	673	1769	2626	3272	2126	1580	1928
cholesterol	233057	340178	390991	204777	41922	149915	136236	262694	233614	204295	317725
cholesterone	425	382	351	233	78	49	67	216	134	116	165
cholic acid	381	523	353	453	570	163574	121034	67657	283118	30719	25785
cis-caffeic acid	349	286	157	155	76	667	514	2057	5239	1115	4824
cis-gondoic acid	18162	6918	7608	23038	47308	403	7164	795	560	654	392
citric acid	1634	2592	2963	1800	1828	89226	32069	13039	36218	26607	23735
citrulline	34584	26634	27796	27044	37271	21965	21765	27180	37090	8937	14255
conduritol-beta-epoxide	1491	1644	1432	1448	678	23738	5767	11095	3647	1785	10577
coniferin NIST	216	223	120	256	77	628	285	530	245	212	686
creatinine	5924	6964	563	8254	4242	84138	5184	5239	27674	18852	9479
cyclohexylamine	1012	1268	1467	1083	518	311	568	1623	1206	852	880
cysteine	655	1361	1691	924	631	38827	16859	17456	26845	29760	22919
cysteine-glycine	1758	1402	1288	4855	5735	2982	1962	1386	2159	1365	758
cystine	902	581	743	1013	905	10583	62582	83980	39257	49301	52925
cytosin	4647	3761	2633	1128	331	426	408	901	553	275	511
D-erythro-sphingosine	4296	2852	2221	8113	13268	3305	2457	4660	6797	5539	3336
deoxycholic acid	507	422	890	1331	304	150	280	357	301	525	195
deoxypentitol	19671	22352	21269	27573	35452	12505	28935	12785	3367	36855	12391
digalacturonic acid	334	348	233	176	873	3257	25832	3791	6007	1892	6323
dihydrocholesterol	5017	4160	4342	67377	556751	904	410	1630	1582	1181	1062
dihydroxymalonic acid NIST	170	164	136	116	118	54	79	399	525	138	686
docosahexaenoic acid	1012	2218	2730	8188	652	3029	877	617	1853	1158	1907
dodecanol	1255	1228	1497	1051	904	432	599	2764	1297	898	1779
erythrose	247	538	229	199	112	713	411	365	479	374	4604
ethanolamine	5171	5971	7962	41417	27026	25427	22359	62074	66194	32121	33469
ferulic acid	145	262	82	124	121	663	225	581	770	273	229
fructose	1433	1576	533	612	1423	56771	14916	9481	158757	4877	12653
fructose-6-phosphate	683	493	1557	819	660	477	207	325	466	406	205
fucose	43417	57314	48006	13832	45423	28351	17200	19218	200034	12863	37024
fumaric acid	16781	15972	24866	11900	15981	9035	4790	6913	11134	20817	11508
galactinol	3504	5019	3075	1898	2709	395431	981596	1433713	505397	456943	695807
galactonic acid	1048	985	1295	1605	520	7446	16630	7497	30576	2941	18202
galactose	41720	42228	49451	10112	12761	1168589	944482	4440742	913816	1046542	1254567
galacturonic acid	184	175	95	144	223	28788	5600	6232	11572	5241	5897
glucoheptulose	538	811	561	402	175	10796	4002	4314	36681	4007	4280
gluconic acid	608	972	1324	574	429	42212	10693	3543	1805	1652	28899
gluconic acid lactone	557	636	688	377	264	7527	4959	1401	3265	2366	6459
glucosaminic acid	156	156	138	116	53	529	532	897	378	544	367
glucose	8068	10822	9165	4326	5949	280646	199480	793638	172028	239610	261255
glucose-6-phosphate	885	1136	2549	1519	684	268	199	320	274	217	130
glutamic acid	368066	417918	396949	522744	708769	1262112	547786	220447	701425	711884	227161
glutamine	20455	17531	19902	7041	6498	194637	108920	60265	61518	41100	46150
glutaric acid	17228	37389	32291	62805	9793	183	180	495	470	244	244
glyceric acid	27612	36361	30180	12605	12857	4626	9869	5957	12819	5043	80403
glycerol	208340	262598	244389	123193	78109	295847	860984	670627	899889	317091	271564
glycerol-3-galactoside	930	1755	1490	1584	865	171900	354556	329507	100450	311859	323037
glycerol-alpha-phosphate	5381	5226	8421	8191	5138	7092	11791	6565	3024	6981	2377
glycine	203792	213071	245055	211275	201122	576507	383009	507100	903668	310243	304175
glycolic acid	5288	6042	7670	4665	3937	1884	2087	4028	4509	3583	6666
glycyl-proline	41710	32461	20476	18169	1023	20855	1187	7576	13461	6411	21580
guanine	1897	2035	2069	1625	777	1058	508	521	904	280	521
guanosine	9212	9563	11762	2624	474	467	1591	419	398	459	937
heptadecanoic acid	59000	46797	47189	188294	209662	13857	13020	9959	8086	7220	6422
hexadecylglycerol NIST	2749	4091	7616	4014	1016	5106	4544	1452	10128	6546	2202
hexitol	1248	1222	1099	647	415	4202	2452	4154	15733	2008	79372
hexose-6-phosphate	383	518	972	813	283	161	341	1711	396	223	428
hexuronic acid	5727	7483	4474	2280	3158	118260	41135	143254	115728	139724	242232
histidine	33824	29516	24054	20152	20928	102008	96420	71759	118294	67907	78867
homoserine	790	1207	1541	2085	2055	443	363	841	1509	392	477
hydrocinnamic acid	1371925	2137719	2249385	2342524	181262	891	904	2366	1864	1950	1730
hydroxycarbamate NIST	5346	5824	5925	5415	4925	5036	5339	2653	9865	4464	4067
hydroxylamine	1053404	1077944	1224604	807836	515640	51621	105970	1315355	782800	421267	745714
hypoxanthine	22234	25826	27425	53864	15807	7592	1201	1070	2307	935	1177
indole-3-acetate	14495	16001	12366	1594	1987	876	578	656	1451	519	653
indole-3-lactate	666	818	851	1182	693	3018	1932	816	10488	2047	1929
indole-3-propionic acid	3181	3756	4334	2805	2255	4591	539	1194	1637	607	525
inosine	30578	26753	35758	21123	3635	788	1201	577	1017	710	1011
inositol-4-monophosphate	472	492	411	567	463	110	233	303	229	279	153
isochlorogenic acid	217	214	101	182	95	3818	429	2245	2014	2413	382
isocitric acid	198	166	146	173	216	10331	6254	5004	11132	4706	3927
isoheptadecanoic acid NIST	107433	77641	97391	785750	1213614	2838	4800	1879	30842	2310	8967
isoleucine	187266	164784	237826	221245	506042	526942	635355	725492	947349	430566	491740
isopentadecanoic acid	24306	52200	32448	115171	294666	454597	56674	50329	41429	206679	42193
isothreitol	9960	412	320	391	334	939	1165	1173	1868	674	1921
isothreonic acid	801	800	693	608	398	6123	3834	2603	4039	1777	9375
ketohexose	80	109	193	4438	294	2331	1288	1228	5931	1276	1575
kynurenic acid	667	1200	1104	2047	794	1401	868	780	494	402	1169
lactamide	252	194	226	179	121	1022	645	1337	3976	2641	1078
lactic acid	18458	21332	19792	14305	7115	652997	219773	317848	1934754	1296281	244624
lanosterol	109	194	180	156	113	528	582	1249	332	558	1062
lauric acid	38781	27156	17110	21196	20339	17246	45231	25732	79486	13381	29234
leucine	228806	255592	408998	289367	703117	913031	961879	1102121	1401718	782813	916939
levoglucosan	885	810	758	746	545	1278	1458	2674	8714	3691	2164
linoleic acid	2393	3049	4075	7484	2158	11234	409851	27912	21025	15093	11259
lysine	401848	345214	273166	238899	249531	283094	112745	93198	144632	49451	216212
lyxitol	2733	3268	3788	2714	2331	6292	1906	1689	13882	1180	2709
lyxose	609	452	492	961	1080	5075	3268	1572	4632	1785	6137
maleimide	1902	2645	2815	1193	1478	9948	4214	6992	8213	5746	4238
malic acid	33691	25123	38091	16647	21040	3978	2495	2463	11034	6427	4383
malonic acid	1461	1528	1703	1343	791	992	836	2262	2881	996	739
maltose	2372	2048	1415	2976	635	34508	956227	58454	33622	89340	66006
maltotriitol	162	202	145	187	397	270	345	1023	2340	412	683
maltotriose	441	732	367	397	192	9749	2997	3733	2442	11505	8136
melezitose	153	169	118	198	111	26935	10410	22223	17985	8982	6177
melibiose	153	212	124	170	102	15176	25940	3095	2426	5426	2031
methionine	34068	25450	43168	17298	40729	138866	82014	57574	63619	42829	45126
methionine sulfoxide	27278	19178	23700	36317	57058	23632	30278	34552	88008	34043	20104
mucic acid	342	250	282	231	147	2650	2472	14322	10702	1917	3138
myo-inositol	12989	15013	13459	5952	4623	462565	250183	36581	153977	17685	51748
myristic acid	12633	8287	7800	36981	45000	11845	8331	6249	9179	9912	12001
N-acetyl-D-galactosamine	10495	11186	7345	3027	3768	4945	507	231	1060	236	443
n-acetyl-d-hexosamine	8370	8131	8377	4399	4924	7880	1391	1074	3836	1899	2535
N-acetylaspartic acid	2300	9340	3266	7096	1973	6821	1929	2770	10780	5905	2416
N-acetylglutamate	7167	6772	5284	8697	3682	2291	942	839	1212	1196	719
N-acetylmannosamine	5269	1996	5153	2934	7661	98589	825	2003	35410	1850	6490
N-acetylornithine	3693	2051	2724	3898	989	832	896	1290	1024	809	411
N-acetylputrescine	8772	3718	6661	10695	6252	5883	13665	18064	2450	13869	2095
n-epsilon-trimethyllysine	790	1397	1068	1596	401	1260	646	1277	6830	4133	5289
nicotianamine	346	295	354	421	182	6111	2718	1064	12678	803	4764
nicotinic acid	30315	27801	44122	36899	9544	4856	8972	21770	16552	9645	17920
nonadecanoic acid	5612	4470	4844	9791	12102	4172	10226	5782	41827	7546	5561
norvaline	2915	4779	4888	9482	5633	2500	1043	2358	1501	963	1733
O-phosphoserine	604	695	875	922	532	4903	76	363	435	2025	167
octadecanol	9960	13488	7589	38814	21124	521	2241	1373	1066	1044	986
oleamide NIST	95176	90123	1246	3820	3844	1984	5831	3063	25323	15175	3823
oleic acid	26954	43745	64583	491884	427679	33944	878790	66273	120651	19140	14202
ornithine	66383	75391	53505	107995	79127	130892	136831	137609	106701	81328	68494
orotic acid	1349	2788	2194	2796	1952	40567	12356	1373	2225	18216	5954
oxalic acid	455	387	621	322	307	424	237	4002	1710	580	17619
oxoproline	403126	484299	570261	461947	583647	865364	922630	965035	882822	927002	645518
palmitic acid	379925	357295	319407	1269039	1586188	222418	458720	180243	201108	132620	151324
palmitoleic acid	849	177	1005	4050	1690	1013	16351	615	7122	544	1125
pantothenic acid	2950	2915	3534	4435	1046	6278	1544	1042	2912	368	3847
parabanic acid NIST	1952	2945	3316	1592	2145	1195	1806	3755	4668	2588	3312
pelargonic acid	36402	34600	46506	36553	22076	6435	16061	38852	31460	17239	32301
pentadecanoic acid	89740	61459	61935	321328	584918	15605	18663	37094	8590	12713	31669
pentitol	192	189	149	104	58	708	462	216	3236	404	743
phenylalanine	85121	75810	114366	98703	168633	362897	325442	252502	356639	189692	220599
phenylethylamine	187	1177	491	366	544	579	397	419	914	559	2051
phosphoenolpyruvate	641	636	388	1455	854	5796	4453	1371	2695	1640	1106
phosphoethanolamine	3813	4605	5911	4531	3457	1263	163	380	566	2186	187
phytanic acid	584	752	857	2660	2360	1724	429	619	593	518	380
pinitol	183	262	433	3653	185	10782	75482	6858	113371	17521	4578
pipecolinic acid	16440	36197	62041	148757	106389	683	216	540	1233	795	621
piperidone	554	677	841	1466	726	227	111	429	676	195	380
proline	255700	260335	258646	218730	153429	311083	517283	597278	321831	238359	295057
propane-1,3-diol NIST	6620	5556	6358	4557	3305	2070	2992	7537	9935	6775	5815
pseudo uridine	8836	8032	9707	26039	14617	22442	7139	4538	25893	7175	17678
putrescine	1423962	545939	184135	361446	6011	59445	25309	9916	112163	24598	56010
pyridoxine	442	406	276	1213	445	247	878	340	807	279	29386
pyrogallol	1248	1804	1863	1246	1259	767	1576	2020	2325	1512	24503
pyrrole-2-carboxylic acid	4532	1649	980	561	8995	185	189	822	1060	313	853
pyruvic acid	730	622	1412	652	998	5228	2056	7524	14866	5090	8807
quinic acid	3193	3251	1034	871	683	367995	33280	86782	142688	573346	653850
raffinose	228	200	149	115	104	34958	985119	86511	36061	71881	74559
ribitol	1998	2208	2832	2163	2331	4207	1203	1689	13882	1890	3730
ribonic acid	532	844	617	648	859	21638	26701	15068	48027	43591	39792
ribose	2642	2053	5813	2116	6450	16128	8351	10450	14768	9806	10503
ribose-5-phosphate	490	649	742	412	171	934	447	602	762	609	1194
saccharic acid	183	298	253	127	127	1877	14976	12304	82819	11569	7332
salicylaldehyde	2046	1715	2076	1162	1183	670	748	3699	1690	1068	2124
salicylic acid	1023	2662	6537	1117	5391	2279	11599	4282	8873	36916	1878
serine	79641	95349	151673	94294	91348	27580	80704	104874	41034	28724	69520
shikimic acid	1338	1465	3119	1120	1218	35560	35571	37026	29920	26005	2750712
sophorose	140	319	263	181	222	4629	2074	666	1572	4769	1224
sorbitol	3289	3817	2086	1010	1019	62739	31543	44219	36827	32110	82693
stearic acid	4226759	3201110	2520972	6535127	7017657	618977	722500	814521	599117	717815	580237
succinic acid	6454065	7439346	6260007	964095	205110	105837	21467	41107	745410	191554	72551
sucrose	3089	2149	771	3223	1678	26804	36832	9246	29291	62255	14804
tagatose	2435	2384	2784	1236	2843	85001	22267	15529	218996	9070	18355
tartaric acid	253	118	268	226	179	26667	213497	7558	66278	519	991
taurine	3688	1809	139	317	464	23482	5301	2646	29601	4089	1087
threonic acid	674	954	1470	361	239	15343	10118	5448	9647	4377	654629
threonine	27585	31206	46463	38549	39825	100473	132664	173968	210408	88689	125911
thymidine	23117	19771	30116	14940	2757	417	882	942	588	471	4494
thymine	37103	30299	68231	50908	70658	5185	3148	4837	6701	2162	5744
tocopherol alpha-	708	512	343	4167	6780	2481	2403	6303	2205	3223	11000
tocopherol delta- NIST	1229	1122	988	945	953	2677	1523	1339	1445	3464	2017
tocopherol gamma-	878	722	736	4383	6438	5607	11795	8989	2550	7316	28722
tryptophan	39086	37384	46652	60538	44554	321969	272164	200191	387220	179889	168179
tyramine	549846	370154	288504	241184	242244	343744	225087	61627	486630	121304	46651
tyrosine	165424	146707	195032	199702	332666	501822	391973	457469	435434	333770	437748
UDP-glucuronic acid	1916	864	1108	797	378	4945	12284	12582	22896	26408	30178
UDP-N-acetylglucosamine	582	1035	504	481	414	421	238	312	593	555	412
uracil	87316	81579	103197	144583	97479	1234	751	1275	2165	1118	2412
urea	20495	28339	33795	18996	11358	4817	292510	619815	254167	261892	449421
uric acid	403	776	821	1569	2867	104855	63308	121954	182507	137586	272635
uridine	9658	8027	8225	4453	1822	6023	4414	14431	31186	11774	50894
urocanic acid	2302	2837	2147	1894	1030	276	546	568	388	327	477
valine	274361	271431	498279	345710	771079	592940	732744	855972	1296638	568436	823076
xanthine	33529	22315	28803	45450	29265	8485	1099	846	916	1627	854
xylitol	606	470	457	353	162	1856	1954	2546	2449	2008	3254
xylonic acid isomer	449	386	441	512	503	6607	6428	5333	20318	3937	18728
xylose	10317	5926	8811	1245	29228	88974	142362	134948	131918	20937	133586
zymosterol	919	589	899	4747	2115	3876	756	8009	4545	2209	11176
