## Supplementary Data Tables 1-18 for "Dense Longitudinal Multi-Omics Reveals Microbial–Metabolic–Immune Succession During Immune Checkpoint Therapy": S7_complete_lipidomics_matrix.xlsx

### Sheet: Sheet1
Lipid	T0	T1	T2	T3	T4	T5	T6	T7	T8	T9	T10
Ceramide (d32:1)	16.7492	39.8136	37.7652	111.532	38.382	3.49307	2.37729	1.42179	0.856199	2.98	1.22334
Ceramide (d33:1)	15.1446	54.1273	27.5308	102.886	80.2964	2.60476	2.17167	1.72711	1.18379	2.52395	1.48253
Ceramide (d34:0)	34.7705	100.279	89.1872	121.532	81.7297	5.68445	6.78306	3.62591	2.23382	10.7496	1.99879
Ceramide (d34:1)	21.7173	51.7278	43.3639	75.1726	31.0308	8.28386	5.64304	1.66825	1.66552	9.38298	1.05342
Ceramide (d34:2)	24.7518	52.515	56.9826	197.702	50.1616	5.21525	5.72728	5.55363	5.14276	7.30639	6.62944
Ceramide (d36:1)	16.7484	48.6926	28.5415	75.245	53.9807	36.2782	2.87018	2.33934	2.85157	23.4921	0.813819
Ceramide (d38:1)	3.04065	9.60348	7.69229	21.9347	4.40543	8.13331	2.65593	0.870517	0.635018	4.67986	0.421365
Ceramide (d39:1)	1.36303	4.34543	4.33881	12.3119	2.15622	4.14822	4.12053	1.03696	0.286022	2.30494	0.528464
Ceramide (d40:0)	5.68529	17.4736	14.1552	19.6821	9.22159	2.72756	1.85484	1.35598	0.361554	2.41218	0.597554
Ceramide (d40:1)	1.44895	4.43298	3.80384	9.28672	1.28638	1.722	0.850255	0.439862	0.312917	1.31983	0.181045
Ceramide (d40:2)	8.48338	28.0406	25.3311	70.2813	16.5526	2.39613	2.35804	0.488589	0.445816	0.791722	0.413151
Ceramide (d41:1)	0.485774	1.47927	1.52077	3.57986	0.476406	0.714053	0.519858	0.236245	0.0821926	0.532805	0.104175
Ceramide (d42:0)	8.53649	31.4382	24.6302	38.4907	21.1679	0.705814	0.771592	0.685784	0.321484	0.938618	0.38169
Ceramide (d42:1)	0.330885	1.04897	0.910966	2.39635	0.322514	0.189197	0.106732	0.0601472	0.0529465	0.181422	0.0383048
Ceramide (d42:2) A	6.44605	17.9069	14.8895	35.7155	5.32582	1.58303	0.687536	0.41901	0.306922	1.20828	0.325863
Ceramide (d42:2) B	1.08019	4.32661	3.66295	9.33406	0.727602	0.330115	0.0708311	0.0720141	0.0783422	0.205222	0.0548992
Ceramide (d43:1)	0.211478	0.56998	0.543565	1.50209	0.358571	0.189256	0.148802	0.0634273	0.0449894	0.0769424	0.0505732
Ceramide (d44:1)	1.13137	3.00965	2.25088	5.25557	1.30706	0.36859	0.567308	0.440678	0.648406	0.514243	0.507664
CSH_negESI #109	0.588457	1.7916	1.69218	3.73165	0.572658	0.756901	0.561517	0.270679	0.138353	0.571996	0.144974
CSH_negESI #113	1.11342	3.02255	2.61892	5.06293	0.901182	0.509006	0.31689	0.18309	0.173937	0.529954	0.136274
CSH_negESI #220	1.81224	6.67499	5.81105	4.1533	1.97504	0.590612	0.75104	0.785502	0.641711	1.54486	0.578728
CSH_negESI #377	1.70268	1.0972	0.78724	2.82395	11.1171	1.11225	0.799278	0.992477	0.752332	2.5483	1.02076
CSH_negESI #378	6.09936	14.336	12.4899	21.5943	4.82455	1.53321	0.545726	0.369311	0.341714	1.49182	0.303022
CSH_negESI #390	7.15902	28.9182	16.0306	24.165	82.9022	1.23886	13.0286	1.81637	1.66733	6.92216	1.43047
CSH_negESI #508	0.980892	1.00967	0.652041	1.05591		128.402	173.245	786.074	450.406	54.3487	290.16
CSH_negESI #520	0.00914653	0.011223	0.0146097	0.0177987	0.0107781	0.089463	0.577851	0.0234225	0.097905	0.0944565	0.0954947
CSH_negESI #524	0.0152577	0.0289818	0.0433615	0.0269141	0.0135751	0.246408	0.583686	0.0527852	0.0556598	0.481199	0.240221
CSH_negESI #527	0.868799	1.51908	2.06392	1.43108	0.569406	0.598518	8.66306	0.269079	0.947898	1.76097	0.965792
CSH_negESI #530	1.52385	3.04866	4.38889	2.03303	0.622189	3.59582	0.55497	0.108836	0.242556	3.00283	0.282016
CSH_negESI #564	0.447163	0.988815	1.37472	1.35843	0.814466	0.0458541	0.0474795	0.0739141	0.0432876	0.0795175	0.0523986
CSH_negESI #569	0.292882	0.478016	0.632209	0.453964	0.158432	0.0274844	0.0251345	0.019398	0.0182	0.0297421	0.0208724
CSH_negESI #579	0.222782	0.889834	0.677868	1.37771	0.276317	0.0608143	0.0848951	0.0535356	0.108568	0.0785007	0.0481616
CSH_negESI #580	3.72969	8.85938	5.40625	4.78437	3.71719	1.27656	1.12813	1.51719	0.960938	1.20625	0.785937
CSH_negESI #581	0.247882	0.474321	0.591001	1.2846	0.990015	0.0355651	0.0508812		0.0346103		0.0383498
CSH_negESI #598	0.529769	0.825395	0.814573	0.979089	0.762465	0.0268605	0.0269125	0.0157601	0.0124416	0.0396894	0.0138696
CSH_negESI #616	0.304712	0.836844	0.947746	0.803816	0.500654	0.100828	0.291055	0.115357	0.178992	0.561383	0.126398
CSH_negESI #628	0.980999	2.92988	3.14461	2.3182	1.74614	0.654105	0.400195	0.467095	0.291662	1.06277	0.33266
CSH_negESI #638	0.0750803	0.0734669	0.107867	0.24875	0.258546	0.0209741	0.118642	0.0237687	0.0439361	0.0263328	0.029502
CSH_negESI #668	0.0433957	0.0399194	0.0417842	0.106014	0.114348				0.0194993		0.0133295
CSH_negESI #693	0.269979	0.567094	1.03622	0.947453	0.208631	0.0642269	0.0337887	0.0464359	0.0348741	0.0698898	0.0461528
CSH_negESI #709	0.132997	0.169032	0.330268	0.448371	0.176829	0.0695722	0.154638	0.0452319	0.0504298	0.0773191	0.0594762
CSH_negESI #710	0.230008	0.783367	0.812988	0.695429	0.231116
CSH_negESI #713	3.76148	5.22301	6.09592	5.14157	1.32682	0.0503741	0.0649411	0.0333934	0.0382775	0.0407763	0.0131756
CSH_negESI #722	3.91721	10.7852	6.73814	6.74543	2.6383
CSH_negESI #728	0.646308	1.03129	1.00759	0.971645	0.604672	0.0417524		0.0166346	0.014576	0.033651
CSH_negESI #733	0.327193	0.603064	0.672746	0.701239	0.319038	0.0470488	0.0317402	0.0296161	0.0158213	0.0502472	0.0137704
CSH_negESI #749	7.02236	24.1124	20.5703	53.5009	4.9429	1.31213	0.779817	0.205367	0.394142	1.43996	0.397098
CSH_negESI #762	2.84974	6.98914	6.53345	7.83277	3.83348	0.85694	1.23325	1.16363	1.1298	2.68496	1.17749
CSH_negESI #764	0.398072	0.863462	0.951285	0.884026	0.510531	0.0237865	0.0263936	0.0261593	0.0176641	0.0189823	0.0358848
CSH_negESI #767	12.1472	36.6579	30.4489	41.5287	24.6861	1.87038	0.653751	0.818819	0.279151	1.61325	0.305279
CSH_negESI #770	1.69793	3.84259	3.6427	5.48245	2.4985	1.29546	1.53847	1.79797	1.33647	4.25583	1.53722
CSH_negESI #773	2.70566	8.1425	7.12096	9.8634	5.53211	0.773026	0.848987	0.584209	0.177634	0.832316	0.277605
FA (12:0) (lauricacid)	2.1278	4.89652	2.50231	5.98167	4.074	11.6364	13.6873	2.39697	44.004	6.75315	3.84221
FA (13:0) (tridecylicacid)	1.62826	2.79894	2.84559	12.9275	20.4449	1.46204	1.44847	0.940738	1.11777	1.13149	1.04875
FA (14:0) (myristicacid)	2.55927	4.714	3.43427	18.8795	24.2737	10.9021	4.88397	1.09994	16.3606	5.24919	3.05075
FA (15:0) (pentadecylicacid)	12.3512	25.3523	19.5408	74.7039	95.7995	4.85875	2.27007	1.02126	0.928584	2.25364	1.4914
FA (16:1) (palmitoleicacid)	0.778295	2.11474	2.30302	12.4363	12.4201	4.55378	13.8666	0.686782	15.7762	1.95325	1.38866
FA (17:0) (margaricacid)	9.17808	18.5441	14.2807	39.2292	41.2394	7.66183	5.71046	1.50398	1.75116	4.46934	1.22354
FA (17:1) (heptadecenoicacid)	0.836264	2.02845	2.2736	12.2445	5.1398	5.76488	17.996	1.13958	7.6751	1.82802	1.27246
FA (18:2) (linoleicacid)	0.344619	0.772505	0.758904	0.70034	0.169233	1.95808	2.0692	1.75174	2.00619	2.04983	1.21529
FA (18:3) (linolenicacid)	0.195625	0.381066	0.285235	0.794195	0.15711	7.8889	13.5941	3.42745	9.80882	11.6185	6.57984
FA (20:0) (arachidicacid)	23.1112	27.7175	23.9255	29.3941	30.4427	10.7217	5.40617	6.50691	2.4269	6.32842	1.35012
FA (20:1) (eicosenoicacid)	49.046	70.0553	59.9904	94.1831	101.488	15.92	26.0465	10.9972	8.95603	8.00426	2.44739
FA (20:2) (eicosadienoicacid)	32.3818	89.8745	39.6121	83.151	65.3719	2.71626	5.48264	0.985982	1.99089	6.44946	1.83194
FA (20:3) (eicosatrienoicacid)	8.42682	35.0968	33.6199	220.663	250.257	3.2408	1.91803	0.65394	1.43033	4.09344	1.78757
FA (20:3) (homo-gamma-linolenicacid)	3.32053	13.3568	8.5691	32.6851	15.8161	1.95953	2.95003	0.68128	2.00615	4.60482	3.70726
FA (20:4) (arachidonicacid)	0.975524	2.3881	2.61843	2.8559	0.43942	1.04052	1.03376	0.276121	1.27702	1.83224	1.20274
FA (20:5) (eicosapentaenoicacid)	0.407496	0.785463	0.908357	4.79755	0.345145	1.33018	0.681597	0.369581	0.743131	0.817767	1.24026
FA (22:0) (behenicacid)	52.6087	84.826	67.7445	118.094	125.537	34.1747	10.8091	38.2942	5.43761	22.4921	2.90652
FA (22:1) (erucicacid)	27.4626	46.8379	38.4006	69.8543	88.2355	2.31811	6.48858	2.30419	3.50023	1.19849	5.51688
FA (22:2) (docosadienoicacid)	239.801	402.553	257.539	459.436	699.888	2.21127	2.0389	1.04705	1.79171	4.50746	2.972
FA (22:6) (docosahexaenoicacid)	0.423756	1.18865	1.51407	9.538	0.464062	0.806298	1.64646	0.308015	1.66107	3.41733	2.41853
FA (24:0) (lignocericacid)	36.2524	56.6992	45.4545	76.2425	79.2473	12.5513	7.65786	19.99	5.08048	11.9027	3.86277
FA (26:0) (ceroticacid)	4.38397	9.22672	5.25436	17.8287	24.7386	9.1196	4.1344	6.41269	2.99077	4.44937	1.73922
FA (28:0) (montanicacid)	2.27599	2.99159	1.78104	4.22859	5.07571	9.27176	6.42933	2.52216	3.3882	2.86319	1.69587
FA (8:0) (caprylicacid)	0.326862	0.40762	0.977486	0.348555	0.34017	0.304439	0.133443	0.275332	1.00076	0.242457	0.20855
GlcCer (d40:1)	0.204107	0.488147	0.621685	0.430521	0.341889	1.10911	0.414837	0.688816	0.136725	1.494	0.231466
GlcCer (d41:1)	0.258881	0.626283	0.787566	0.571474	0.097891	1.33578	0.690967	0.717567	0.127783	1.34129	0.0960137
GlcCer (d42:2)	0.440665	0.759444	1.21346	1.30322	1.21802	0.526551	0.114103	0.456796	0.236921	1.09594	0.171339
GlcCer(d14:1(4E)/20:0(2OH))	5.61466	52.8841	49.5921	18.0193	4.88009	1.26816	1.17084	1.52127	0.999855	13.1343	1.97685
LPC (16:0)	0.011969	0.0251428	0.0374311	0.0221487	0.00909954	0.26314	0.644001	0.051763	0.0555004	0.499679	0.266798
LPC (16:1)	0.0320827	0.0500725	0.0281856	0.0409643	0.0367954	0.27524	1.0928	0.0445441	0.0320827	0.316612	0.251903
LPC (18:0) A	0.038051	0.0871993	0.0998398	0.0550267	0.0345404	0.0844309	0.210364	0.0148317	0.0194967	0.214676	0.0830643
LPC (18:0) B	0.0289746	0.0496835	0.0781483	0.0614845	0.0197501	0.178201	0.504839	0.0236294	0.0300437	0.49226	0.142302
LPC (18:1)	0.0190507	0.0320037	0.0344331	0.0259174	0.0101533	0.108309	1.65769	0.0382153	0.0583198	0.161941	0.114654
LPC (18:2)	0.00309269	0.00357487	0.00554178	0.00481322	0.00337308	0.0717097	0.548787	0.0187452	0.0728673	0.0750828	0.0727272
LPC (20:1)	0.246013	0.323375	0.602	0.340871	0.198524	0.207094	1.21459	0.099024	0.186384	0.625684	0.338015
LPC (20:2)	0.124784	0.18043	0.144486	0.14777	0.0892833	0.112714	0.639716	0.0734857	0.0888396	0.217173	0.101797
LPC (20:3)	0.0408624	0.0235883	0.0189099	0.028463	0.0257148	0.0469476	0.160211	0.0281031	0.0170778	0.0435124	0.0369037
LPE (16:0)	3.7596	11.4364	26.5371	11.0986	0.889625	1.1959	12.3884	0.649346	3.57788	4.01433	1.93868
LPE (18:2)	0.117131	0.201416	0.179539	0.16077	0.0601199	0.215611	3.34991	0.0616449	0.500755	0.366644	0.3411
LPE (20:4)	0.512595	0.687086	0.735124	0.477501	0.213562	0.0300242	0.0294783	0.0203151	0.0485456	0.035912	0.0192233
LPE (22:6)	0.116122	0.360691	0.177978	0.382037	0.110259	0.0590004	0.0831266	0.0577227	0.0899662	0.0593762	0.0590004
PC (32:0)	0.487869	0.630523	0.894354	1.05451	0.204063	0.403944	0.155961	0.178434	0.0584882	0.654625	0.551499
PC (32:1)	0.135351	0.0818535	0.344544	0.222176		0.085393	0.0974974	0.0441622	0.0209531	0.0565639	0.134959
PC (32:2)	0.03442	0.0526725	0.0550026	0.174124	0.101216	0.0276341	0.182647	0.0397547	0.0342974	0.0249566	0.0307409
PC (33:1)	0.311477	1.20273	0.421486	1.03965	0.114579	0.042369	0.0529075	0.0650052	0.0612415	0.0860284	0.0619405
PC (34:0)	0.697225	0.993856	1.43798	1.71546	0.431238	0.370251		0.149219	0.053348	0.545789	0.299859
PC (34:1)	0.130056	0.143215	0.199188	0.255945	0.0531632	0.0803244	0.114044	0.0413672	0.0252726	0.0983447	0.144996
PC (35:1)	0.242788	0.42318	0.432002	0.392195	0.0581267	0.0522216	0.0461741	0.0627512	0.0426879	0.162641	0.0513678
PC (36:1)	0.162223	0.188283	0.259307	0.354122	0.0816436	0.0384262	0.0715188	0.0236868	0.0160511	0.0509584	0.0494571
PC (36:3) A	0.0253533	0.0343393	0.0323088	0.0791578	0.0184049	0.0204583	0.119162	0.0106282	0.023413	0.0129682	0.02055
PC (36:4) A	0.0137631	0.0159563	0.017758	0.0370584	0.0073697	0.010485	0.0570945	0.00451615	0.079871	0.00357755	0.0344878
PC (37:4)	0.100111	0.254853	0.152412	0.489128	0.64947	0.0345357	0.038174	0.0493732	0.0189875	0.0294477	0.0424093
PC (38:2)	0.138747	0.124463	0.236549	0.230805	0.0944571	0.0380171	0.0464633	0.0194809	0.0196699	0.0566667	0.0359198
PC (38:5) A	0.0209145	0.0597053	0.0980308	0.137843	0.0163465	0.0282694	0.012522	0.00556829	0.0063011	0.0102059	0.0259747
PC (40:4)	0.0187919	0.074461	0.0959838	0.163894	0.264691	0.0316636	0.0234517	0.0209117	0.0213128	0.0342799	0.0254187
PC (40:5) B	0.0631282	0.120874	0.181921	0.0779066	0.160839	0.0833482	0.105144	0.206215	0.0849539	0.133869	0.0925959
PC (40:7)	0.073913	0.43376	0.451471	0.508376	0.326407	0.0474425	0.0433504		0.0420716	0.0661125	0.0898338
PC (o-32:0)	1.81127	2.84404	3.25551	4.3324	0.843469	0.406619	0.241762	0.234308	0.0682259	0.678064	0.235221
PC (p-32:0) or PC (o-32:1)	0.307986	0.507356	0.65466	0.923142	0.12355	0.183139	0.0471744	0.0388364	0.058551	0.299092	0.0337224
PC (p-34:0) or PC (o-34:1)	1.03107	1.50582	2.14328	3.05624	0.407492	0.101177	0.0331172	0.0275657	0.0347116	0.185756	0.0680978
PC (p-34:1) or PC (o-34:2) A	0.276392	0.333429	0.502755	0.988491	0.127146	0.0280992	0.0544733	0.0294513	0.0133036	0.106833	0.0114075
PC (p-34:1) or PC (o-34:2) B	0.27058	0.399871	0.524209	0.918112	0.260951	0.127815	0.0462963	0.0332841	0.0413129	0.0820413	0.0478344
PC (p-34:2) or PC (o-34:3)	0.0341806	0.0443249	0.0658628	0.200159	0.0206764	0.0102448	0.0106038	0.00833516	0.00903155	0.0130878	0.00865105
PC (p-36:1) or PC (o-36:2)	1.29409	1.87801	2.68809	3.46233	0.645854	2.38781	6.0753	2.52593	1.06837	5.81908	0.96238
PC (p-36:2) or PC (o-36:3)	0.540527	0.791118	1.0716	2.00485	0.246792	0.0515873	0.0523472	0.0322948	0.0412445	0.0498143	0.0318305
PC (p-36:3) or PC (o-36:4)	0.0550583	0.0662564	0.113605	0.244628	0.0185221	0.0141735	0.0136711	0.0101096	0.00476729	0.0144191	0.0106789
PC (p-36:4) or PC (o-36:5)	0.0254793	0.048194	0.041901	0.200747	0.0567947	0.0189185	0.0109793	0.0102862	0.0141455	0.0145866	0.00995542
PC (p-38:3) or PC (o-38:4)	0.129394	0.161545	0.17978	0.281227	0.0371329	0.0243135	0.0294778	0.0194462		0.0314773
PC (p-38:4) or PC (o-38:5) A	0.0698398	0.0982892	0.173367	0.30443	0.0144849	0.00662825	0.0097675	0.0104926	0.00930685	0.01759	0.00956277
PC (p-38:5) or PC (o-38:6)	0.120282	0.291955	0.390014	1.00997	0.275773				0.0561131	0.0677801	0.0524324
PC (p-40:1) or PC (o-40:2)	3.02747	7.1611	2.21975	2.25835	2.07275	0.81663	1.0438	0.840386	0.706756	1.14774	1.14477
PC (p-40:3) or PC (o-40:4)	0.127955	0.117154	0.196772	0.439697	0.0968513	0.0571901	0.0760174	0.0528226	0.0527636	0.0706466	0.0521734
PC (p-40:4) or PC (o-40:5)	0.148711	0.190811	0.2215	0.441462	0.0823084	0.0639782	0.0363056	0.0386708	0.0555227		0.0607852
PC (p-42:4) or PC (o-42:5)	0.102296	0.172269	0.217406	0.407604			0.0566849			0.0514646	0.0657544
PC (p-44:4) or PC (o-44:5)	0.0645046	0.224717	0.274729	0.564465	0.106359	0.0525857	0.0420923	0.0529421	0.031401	0.0406668	0.0213828
PE (34:2)	16.8668	73.6058	41.1162	63.3778	4.8489	0.042759	0.0582958	0.0482516	0.0362817	0.0407895	0.0752768
PE (36:1)	0.112987	0.131873	0.344799	0.403537	0.0360246	0.0758882	0.0992305	0.0301291	0.0240507	0.0923181	0.242826
PE (36:2)	0.612248	1.09006	0.927472	1.11344	0.341816	0.0192631	0.256413	0.00770321	0.0109424	0.0130074	0.0130782
PE (36:3)	3.54108	5.425	4.4131	3.03944	0.333183	0.105527	0.604723	0.20655	0.197542	0.287369	0.181069
PE (36:4)	1.74885	5.74483	2.77618	7.99891	1.98616	0.0383032	0.037807			0.0721905	0.0778467
PE (38:4) B	0.039395	0.048334	0.0441014	0.0425359	0.0144709	0.00513869	0.00526814	0.00621333	0.00328007	0.0122557	0.00360734
PE (38:6)	0.114933		0.12159			0.0184651	0.0149583	0.0172392			0.0159979
PE (40:6)	0.212886	0.380291	0.154914				0.0416378	0.0477767	0.0911226	0.427908	0.188758
PE (p-34:1) or PE (o-34:2)	3.85418	6.18917	8.44975	8.76298	3.32279	0.147085	0.149898	0.0847375	0.0893877	0.0846801
PE (p-34:2) or PE (o-34:3)	0.494279	0.709582	0.925489	1.08199	0.459014	0.019653	0.0169417	0.0123652	0.0133841	0.0191868	0.0155601
PE (p-36:1) or PE (o-36:2)	3.54472	6.08497	6.81696	7.75111	3.06271	0.101358	0.0683345	0.0609959		0.0941148	0.0335478
PE (p-36:2) or PE (o-36:3)	0.577363	0.816702	0.97511	1.19935	0.509319	0.0214046	0.0157531	0.0137939	0.0136363	0.0170922	0.0133311
PE (p-36:4) or PE (o-36:5)	0.135221	0.145474	0.201498	0.191681	0.0805218	0.00726479	0.00572647	0.00587319	0.00646895	0.00715808	0.0050818
PE (p-38:3) or PE (o-38:4)	0.780874	1.07159	1.13347	0.532308	0.289293	0.0787549	0.0560285	0.0507782	0.0552785	0.0601538
PE (p-38:4) or PE (o-38:5)	0.194247	0.261584	0.281101	0.273592	0.140323	0.00736057	0.00706351	0.00728796	0.0104038	0.00607	0.00762793
PE (p-38:5) or PE (o-38:6)	0.0631477	0.0630357	0.0779777	0.103714	0.0379174	0.00842253	0.00804405	0.00593842	0.00648748	0.00765491	0.00688729
PE (p-38:6) or PE (o-38:7)	0.277344	0.521761	0.390661	2.28829	0.852591	0.0134129	0.00934134	0.0131799	0.0128027	0.0112606	0.0122702
PE (p-40:5) or PE (o-40:6)	0.354425	0.51577	0.630192	0.735935	0.390925	0.0341754	0.024566	0.0261547	0.0281696	0.0320443	0.0297582
PE (p-40:6) or PE (o-40:7)	0.214442	0.318142	0.295585	0.32416	0.137758	0.0175329	0.0124471	0.0177161	0.0143562	0.0249553	0.012218
PE (p-40:7) or PE (o-40:8)	0.0846699	0.156808	0.118858	0.526906	0.115096	0.0189116	0.0185811	0.015175	0.038179	0.0193691	0.0135482
SM (d32:0)	2.43163	5.5316	5.65355	2.54223	1.74878	0.437949	0.26659	0.147659	0.0985349	0.230681	0.144786
SM (d32:1)	0.420283	0.953999	1.32745	1.35948	0.772987	0.0124267	0.0111262	0.00961626	0.0110821	0.00883924	0.0143941
SM (d32:2)	0.174281	0.748539	0.715436	0.464333	0.191638	0.0685316	0.0503996	0.0671597	0.390672	0.106823	0.105332
SM (d33:1)	0.554988	1.48332	1.06705	1.48928	0.588694	0.0127963	0.0136676	0.010709		0.0164265	0.0113715
SM (d34:0)	2.81508	5.09163	4.34505	5.78103	5.15806	0.130681	0.151346	0.078778	0.0293775	0.136626	0.0551571
SM (d34:1)	0.546547	0.872899	0.823225	0.945916	0.665395	0.0147924	0.0151046	0.00959772	0.00818728	0.0203894	0.00813577
SM (d34:2)	0.195283	0.416136	0.566847	0.338366	0.152596	0.00434455	0.00450871	0.00360861	0.00349917	0.00644296	0.00380285
SM (d36:0)	1.3814	2.43268	2.3252	2.545	1.83822	0.307342	0.105393	0.147841	0.0759701	0.2863	0.100747
SM (d36:1)	0.365256	0.719198	0.75366	0.574813	0.238832	0.0670367	0.00496026	0.0151112	0.00393968	0.0546836	0.00924746
SM (d36:2)	0.149644		0.87218		0.181507	0.0225705	0.0227394	0.0231337	0.0148123
SM (d37:1)	0.374947	0.725874	1.15695	0.790818	0.489754	0.084585	0.0757069	0.0788081	0.0589845	0.104713	0.0648829
SM (d38:1)	0.252098	0.515875	0.607707	0.54915	0.209593	0.0363667	0.0152911	0.0164789	0.00663876	0.0428794	0.00894524
SM (d38:2)	0.264731	0.467415	0.589122	0.326156	0.153215	0.02938	0.023324	0.0195693	0.020694	0.0250543	0.0216803
SM (d39:1)	0.215764	0.444262	0.641011	0.658285	0.222357	0.0269437	0.0604684	0.0134123	0.0162497	0.0180618	0.0147237
SM (d40:1)	0.245062	0.519401	0.621317	0.638183	0.244723	0.0297614	0.0172646	0.0162032	0.0076617	0.0305794	0.0126129
SM (d40:2) A	0.312773	0.628625	0.825864	0.575967	0.198323	0.0154776	0.0314757	0.0128962	0.0226361	0.017072	0.00851428
SM (d40:2) B	0.184156	0.345193	0.451611	0.327518	0.113585	0.00961227	0.00938599	0.00503023	0.00643139	0.0107828	0.00870282
SM (d40:3)	0.471455	0.885364	1.1385	0.67076	0.2445	0.0694761	0.0602126	0.0468788	0.0534054	0.0725639	0.061125
SM (d41:1)	0.206148	0.518446	0.721432	0.699647	0.20022	0.0331447	0.0169676	0.0151021	0.00573491	0.0287852	0.00715776
SM (d41:2)	0.143078	0.284965	0.395151	0.316852	0.0993117	0.0160325	0.0196442	0.0211137	0.0113457	0.0239211	0.0165429
SM (d42:0)	3.56537	10.5555	7.50642	8.82886	8.56393	0.429681	0.306699	0.370319	0.169289		0.19361
SM (d42:1)	0.289828	0.744352	0.849478	0.768569	0.307617	0.0402875	0.0182757	0.0184086	0.0146059	0.0480795	0.0137051
SM (d42:2) A	0.494653	1.0392	1.02475	0.915755	0.380141	0.0225964	0.0131988	0.0110794	0.00812687	0.0289392	0.0108844
SM (d42:2) B	0.124194	0.359695	0.186658	0.296853	0.0849065	0.00960231	0.00603375	0.00398936	0.00668981	0.00779318	0.00945652
SM (d42:3)	0.323967	0.612895	0.692392	0.463769	0.179292	0.0160293	0.0107279	0.00959925	0.00867074	0.0172775	0.0105556
SM (d43:1)	0.278251	0.563749	0.377001	0.696663	0.305009	0.0753365	0.0815481	0.0664968	0.0583738	0.0698415	0.0528789
SM (d43:2)	0.2771	0.63329	0.734806	0.536508	0.186678	0.0239564	0.0431789	0.0359107	0.0289772	0.0218046
SM (d44:2)	0.999192	2.19305	2.07544	1.98142	1.46931	0.210662	0.132472	0.134733	0.101292		0.118094
TG(40:0)	0.937659	1.24499	1.03682	1.13963	1.02771	9.36238	0.825738	0.566898	83.5319	0.703974	3.32483
TG(40:1)	0.537678	1.151	1.0643	0.937445	0.311318	2.59703	2.29968	0.439919	25.1906	0.578993	0.939773
TG(42:0)	0.467597	0.805357	0.702304	0.581319	0.41766	3.21053	0.246056	0.466916	23.0194	0.385427	3.98706
TG(42:1)	0.61214	1.11645	0.652485	1.47552	1.12965	3.14469	0.514212	0.34183	33.2698	0.369705	1.01045
TG(42:2)	0.408216	1.08258	2.04792	1.1442		1.33761	0.251605	0.313222	5.89816	0.406504	0.630723
TG(44:0)	0.24804	0.710098	0.789118	0.756786	0.182652	0.593678	0.189166	0.190373	3.88563	0.241042	0.591145
TG(44:1)	0.31306	0.545354	0.83038	0.696141	0.151899	0.88373	0.22896	0.190429	6.96598	0.149799	0.365174
TG(44:2)	0.104843	0.857472	0.986415	1.17415		0.752629	0.0931768	0.0785939	3.45829	0.0686162	0.0991634
TG(46:0)	0.1052	0.309714	0.394155	0.374629	0.0320659	0.0208167	0.0483163	0.0577534	0.159807	0.019889	0.0555789
TG(46:1)	0.0781975	0.334747	0.45211	0.446988	0.0410864	0.169735	0.0433008	0.0428472	0.880663	0.0271864	0.0463422
TG(46:2)	0.117527	0.352383	0.512413	0.639424	0.0957299	0.138878	0.168769	0.0456306	0.548411	0.0604767	0.111718
TG(46:3) A	0.622437	1.09891	0.411339	2.08022	0.717732	0.287696	0.62304	0.174306	0.53076	0.27503	0.331122
TG(48:0)	0.120268	0.335741	0.483536	0.512058	0.0946542	0.0345969	0.0600891	0.213508	0.753049	0.0829701	0.193705
TG(48:1)	0.0552801	0.185582	0.265623	0.219966	0.0182204	0.00904279	0.0299329	0.00293937	0.0355543	0.00308644	0.00572349
TG(48:2)	0.0605672	0.220795	0.258704	0.272202	0.0181493	0.0377148	0.159811	0.0143555	0.129907	0.0150635	0.0421049
TG(48:3)	0.0600224	0.208219	0.272994	0.392703	0.0626223	0.0719318	0.384121	0.0296897	0.176349	0.0225608	0.0508247
TG(48:4) A	0.134988		0.382814			0.13038	0.179737	0.0373151	0.163384		0.0984167
TG(49:0)	0.318727	0.847578	1.03037	3.11772	0.902242	0.141576	0.403471	0.197831	0.195951	0.247433	0.127838
TG(49:1)	0.122908	0.404597	0.42258	1.72931	0.279612	0.0534775	0.0966181	0.0747646	0.060935	0.0626342	0.0528639
TG(49:2)	0.0916329	0.329892	0.325574	0.734683	0.12139	0.0456815	0.218758	0.0380567	0.102699	0.037112	0.0637652
TG(50:1)	0.0856274	0.260517	0.428073	0.382366	0.0377341	0.0513166	0.183221	0.0107357	0.0481253	0.00896273	0.025697
TG(50:2)	0.0685595	0.226387	0.325683	0.275201	0.0192607	0.0389279	0.580447	0.00343663	0.0724111	0.00987869	0.0697435
TG(50:3) A	0.0539956	0.157243	0.181519	0.189851	0.0140142	0.0223292	1.10314	0.0055823	0.0259867	0.00472155	0.0314241
TG(50:4)	0.0430238	0.26856	0.198746	0.336267	0.0490496	0.042163	0.48779	0.0117881	0.0464144	0.0437968	0.16491
TG(51:1)	0.26169	0.587524	0.702471	3.25378	0.450251	0.0838431	0.235217	0.040159	0.0569552	0.0415414	0.0483152
TG(51:2)	0.133101	0.340887	0.410574	0.934765	0.125938	0.0411161	1.24046	0.0231278	0.0482993	0.0244835	0.0416625
TG(51:3)	0.0897149	0.290891	0.305103	0.474046	0.0384138	0.0505009	1.51114	0.0161989	0.075365	0.0238982	0.059718
TG(51:4)	0.127536	0.214397	0.220508	0.312578	0.239343	0.15118	1.34559	0.0637179	0.345539	0.102089	0.23764
TG(52:1)	0.185713	0.410281	0.617794	0.689543	0.0949205	0.0781588	0.601378	0.0522536	0.0484669	0.0209592	0.074429
TG(52:2)	0.105574	0.258466	0.422285	0.354557	0.0459184	0.102569	1.69328	0.00339093	0.0312682	0.011039	0.0387432
TG(52:3)	0.0736452	0.205946	0.284014	0.263896	0.0217936	0.0693057	1.66034	0.0014479	0.0578354	0.0128806	0.0800135
TG(52:4)	0.0446801	0.16717	0.170147	0.216613	0.0137211	0.112737	2.42439	0.00144076	0.324423	0.0232377	0.540611
TG(53:1)	0.583528	1.17018	1.38954	2.93677	0.593872	0.106557	0.245316	0.106557	0.103435	0.0905543	0.132904
TG(53:2)	0.24236	0.480283	0.622839	1.77154	0.263663	0.136836	3.42263	0.00975306	0.0213027	0.0138229	0.0769978
TG(53:3)	0.132601	0.350471	0.422592	0.721532	0.118927	0.0556487	7.6127	0.00623012	0.0841066	0.0189015	0.0633307
TG(53:4)	0.0836384	0.230185	0.266719	0.477782	0.0829542	0.118394	5.43071	0.019909	0.163959	0.0289741	0.187152
TG(54:1)	0.405052	0.784866	1.07073	1.26787	0.24759	0.182328	0.40915	0.202002	0.0858673	0.0398603	0.199744
TG(54:2)	0.245296	0.570614	0.738733	0.905571	0.135357	0.255265	16.5834	0.0298	0.0774195	0.0338603	0.203706
TG(54:3)	0.15563	0.462476	0.281744	0.586553	0.079269	0.490681	9.41167	0.0129443	0.0783164	0.0336563	0.136994
TG(54:4)	0.0944045	0.293575	0.318449	0.414314	0.046397	0.345661	8.9138	0.00846883	0.173342	0.047978	0.332669
TG(54:5) A	0.0682318	0.275288	0.22744	0.339881	0.0262973	0.393711	15.5787	0.00794739	0.613799	0.0854012	0.930739
TG(54:5) B	0.173995	0.613909	0.835292	0.682935	0.0519445	0.00868509	0.203807	0.00339731	0.009923	0.00456007	0.0205698
TG(54:6) A	0.0940514	0.338207	0.199612	0.395676	0.036726	1.45787	32.799	0.0240794	4.90795	0.270289	9.80642
TG(54:6) C	0.190829	0.632007	0.718349	0.669331	0.0553584	0.020471	0.0899689	0.00387638	0.020471	0.00529772	0.0297374
TG(54:7) A	0.13556	0.434367	0.14233	0.451445	0.157538	1.27329	3.21054	0.0504749	5.99626	0.171938	1.82129
TG(54:7) B	0.184452	0.158493	0.371431	0.783274	0.122501	0.0562689	0.0548656	0.0491826	0.0725461	0.0521995	0.0249772
TG(55:2)	1.90824	4.14894	4.46277	7.05585	1.92287	0.908245	3.7992	0.371011	0.533245	0.49734	0.611702
TG(55:3)	1.0107	2.52461	2.14982	5.756	1.05779	0.788109	13.5168	0.167895	0.571225	0.302497	0.64352
TG(56:2)	0.49411	1.266	1.65554	1.90271	0.481979	1.86522	7.32955	0.105193	0.261417	0.219857	1.73052
TG(56:3)	0.678122	1.58289	1.89811	2.17626	0.383015	1.13098	15.5244	0.0677957	0.30776	0.179794	1.11031
TG(56:4)	0.482208	1.71085	2.00209	2.09587	0.257011	0.266769	3.6713	0.025266	0.203377	0.0559169	0.508185
TG(56:5) A	0.641855	1.75038	1.98955	2.70245	0.38259	0.0783491	0.461987	0.01618	0.317485	0.0317311	0.23012
TG(56:5) C	0.444872	1.29501	1.73133	2.04373	0.306771	0.0123839		0.00732621	0.010822	0.00383046	0.0139458
TG(56:6)	0.317367	1.21941	1.42895	1.43487	0.124701	0.00315584	0.00237971	0.00378444	0.00351504	0.004304	0.00468244
TG(56:7) A	0.319239	1.03394	1.03508	1.09047	0.0940476	0.0123369	0.0248586	0.00352483	0.00975014	0.0028426	0.0196282
TG(56:7) B	0.124513	0.424887	0.559069	0.876166	0.0755442			0.0195981
TG(56:8) A	0.268581	1.18995	0.993854	1.39592	0.163067	0.0363584		0.0358989	0.0282596	0.0347501	0.040494
TG(56:8) B	0.299717	1.07383	1.25046	1.33332	0.175727	0.012409		0.0329239			0.012459
TG(57:2)	0.463751	2.36669	3.11204	2.68244	1.23787	2.38526	12.3445	0.520671	0.926902	0.597364	2.10126
TG(58:1)	0.535347	1.37439	1.55045	3.07434	1.21819	0.673444	1.02321	0.312746	0.32873	0.363519	0.515367
TG(58:10)	0.584214	1.58715	1.43633	1.69528	0.278169	0.0526702	0.0514965	0.0762911	0.0421068	0.0236209	0.0671948
TG(58:2)	0.550443	1.17088	1.44564	1.52785	0.482274	2.44047	3.41863	0.234894	0.392615	0.298293	1.56381
TG(58:3)	0.335021	0.817768	1.01433	1.17957	0.287124	3.30026	3.08944	0.248755	0.469871	0.492532	1.73262
TG(58:4)	0.947248	3.58578	4.50413	5.46606	1.73394	7.16147	4.47844	0.349083	1.23073	0.983028	7.61239
TG(58:5)	0.936037	4.74181	5.42278	4.61856	0.978159	0.663027		0.373635	0.688768	0.304992	0.588924
TG(58:6)	3.15216	8.20715	9.51147	11.3677	2.32557	0.150135		0.110661	0.197031	0.118084	2.02699
TG(58:8)	0.170623	1.57455	1.94574	2.35019	0.291971	0.030008	0.0792127	0.0121972	0.0124744	0.0246717	0.0252954
TG(58:9)	0.48148	1.76211	1.9365	2.08338	0.301385	0.028344	0.0221783	0.0179451	0.0304606	0.0230985	0.0341416
TG(59:3)	0.832208	1.02297	1.92326	1.79303	0.964064	2.55174	13.1013	0.442583	0.792218	0.436639	1.09592
TG(60:2)	0.745408	2.12654	2.13021	4.37745	1.23813	1.53895	3.53135	0.261938	0.634959	0.673591	1.83559
TG(60:3)	0.921514	2.35341	2.77302	3.19643	0.736627	1.70915	4.03844	0.314236	0.676118	0.743935	10.7208
TG(60:4)	0.775627	2.54536	3.11833	3.65124	1.00825	3.25871	4.88133	0.274365	1.88251	1.31729	13.3917
TG(60:5)	2.50151	3.55154	3.90838	7.79144	2.67752	0.553345	4.02291	0.491863	1.82399	0.738999	27.1561
TG(60:6)	1.31646	2.71577	8.34753	19.1277	2.44189	0.428078	1.25201	0.365938	1.28193		8.35213
TG(62:2)	1.30771	2.17907	2.1413	4.43324	2.70473	1.33526	2.33992	0.588758	0.713175	0.838036	3.41569
TG(62:3)	2.77205	6.53476	6.37772	14.3334	4.13974	1.70253	3.80076	0.419232	1.01072	1.42719	89.8167
TG(62:4)	3.16475	8.27011	8.28736	9.33525	3.00192	2.00287	3.72126	0.853448	2.18199	1.47893	479.432
TG(64:3)	1.9251	4.75164	3.84494	6.88568	5.29172	0.990802	3.03022	0.684625	0.95138	0.918528	25.1656
TG(64:4)	1.8483	4.14647	6.40105	11.2328	6.31909	1.11421	1.99477	1.19093	1.43854	0.760244	58.0453
