## Supplementary Data Tables 1-18 for "Dense Longitudinal Multi-Omics Reveals Microbial–Metabolic–Immune Succession During Immune Checkpoint Therapy": S8_Figure3_Metabolite_Selection_Audit.xlsx

### Sheet: README
Supplementary Table S8 — Figure 3A metabolite selection audit
Source: S6 complete metabolomics matrix from Supplementary_Data_Tables(1).zip
Reproduced Figure 3 v2 metabolite_variability_score: MAD/median(abs(x)); if median(abs(x)) <= 1e-12, sample SD (ddof=1).
40 selected using descending score. Heatmap row order: biological group then descending absolute pre-to-post standardized effect.
T0-T4 pre; T5-T6 transition; T7-T10 post. zscore uses ddof=0.
All 246 ranked metabolites included, and selected 40 presented separately.

### Sheet: S8_All_246_Ranked
Metabolite	Variability_rank	Selection_variability_score	Selected_top40	Figure3A_heatmap_row	Biological_group	Pre_transition_mean	Transition_mean	Post_transition_mean	Pre_to_post_standardized_effect	T0	T1	T2	T3	T4	T5	T6	T7	T8	T9	T10
1-kestose	1	0.996724	TRUE	15	Other	201.4	146150	125315	1.604	154	293	199	177	184	238268	54032	142566	134927	88837	134931
raffinose	2	0.99671	TRUE	37	Other	159.2	510038	67253	0.242804	228	200	149	115	104	34958	985119	86511	36061	71881	74559
galactinol	3	0.991139	TRUE	12	Other	3241	688514	772965	1.68511	3504	5019	3075	1898	2709	395431	981596	1433713	505397	456943	695807
glycerol-3-galactoside	4	0.990742	TRUE	9	Other	1324.8	263228	266213	1.78067	930	1755	1490	1584	865	171900	354556	329507	100450	311859	323037
beta-gentiobiose	5	0.987189	TRUE	21	Other	2865	160076	122254	1.49137	712	593	3003	1231	8786	185891	134261	142577	62497	228361	55579
uric acid	6	0.987032	TRUE	1	Purine-related	1287.2	84081.5	178670	2.02311	403	776	821	1569	2867	104855	63308	121954	182507	137586	272635
cholic acid	7	0.985224	TRUE	27	Other	456	142304	101820	1.16035	381	523	353	453	570	163574	121034	67657	283118	30719	25785
beta-sitosterol	8	0.980876	TRUE	7	Other	418	27619	76972.2	1.89171	479	381	414	643	173	21648	33590	125568	62785	30710	88826
quinic acid	9	0.979477	TRUE	17	Other	1806.4	200638	364166	1.54662	3193	3251	1034	871	683	367995	33280	86782	142688	573346	653850
melezitose	10	0.975231	TRUE	22	Other	149.8	18672.5	13841.8	1.45354	153	169	118	198	111	26935	10410	22223	17985	8982	6177
cellobiose	11	0.968563	TRUE	25	Other	1920.8	2421112	2.63297e+06	1.34526	3049	2430	1844	1063	1218	2642949	2199275	754996	33814	6237836	3505219
galacturonic acid	12	0.964892	TRUE	34	Other	164.2	17194	7235.5	0.873356	184	175	95	144	223	28788	5600	6232	11572	5241	5897
pinitol	13	0.959589	TRUE	31	Other	943.2	43132	35582	0.967257	183	262	433	3653	185	10782	75482	6858	113371	17521	4578
1,5-anhydroglucitol	14	0.95906	TRUE	40	Other	43589.4	21110.5	40734.2	-0.0978062	77796	81002	19518	39227	404	31974	10247	1309	25100	64035	72493
xylose	15	0.957404	TRUE	13	Other	11105.4	115668	105347	1.61293	10317	5926	8811	1245	29228	88974	142362	134948	131918	20937	133586
ribonic acid	16	0.956995	TRUE	6	Other	700	24169.5	36619.5	1.97854	532	844	617	648	859	21638	26701	15068	48027	43591	39792
isocitric acid	17	0.94958	TRUE	20	Other	179.8	8292.5	6192.25	1.52835	198	166	146	173	216	10331	6254	5004	11132	4706	3927
galactose	18	0.945885	TRUE	19	Other	31254.4	1.05654e+06	1.91392e+06	1.53564	41720	42228	49451	10112	12761	1168589	944482	4440742	913816	1046542	1254567
cystine	19	0.945101	TRUE	8	Other	828.8	36582.5	56365.8	1.88745	902	581	743	1013	905	10583	62582	83980	39257	49301	52925
hexuronic acid	20	0.944573	TRUE	5	Other	4624.4	79697.5	160234	2.00479	5727	7483	4474	2280	3158	118260	41135	143254	115728	139724	242232
maltose	21	0.939088	TRUE	38	Other	1889.2	495368	61855.5	0.223627	2372	2048	1415	2976	635	34508	956227	58454	33622	89340	66006
isoheptadecanoic acid NIST	22	0.939077	TRUE	28	Other	456366	3819	10999.5	-1.15932	107433	77641	97391	785750	1213614	2838	4800	1879	30842	2310	8967
glucose	23	0.937092	TRUE	14	Other	7666	240063	366633	1.61151	8068	10822	9165	4326	5949	280646	199480	793638	172028	239610	261255
saccharic acid	24	0.932339	TRUE	26	Other	197.6	8426.5	28506	1.22803	183	298	253	127	127	1877	14976	12304	82819	11569	7332
melibiose	25	0.924668	TRUE	36	Other	152.2	20558	3244.5	0.393648	153	212	124	170	102	15176	25940	3095	2426	5426	2031
UDP-glucuronic acid	26	0.923559	TRUE	4	Other	1012.6	8614.5	23016	2.03694	1916	864	1108	797	378	4945	12284	12582	22896	26408	30178
1,2-anhydro-myo-inositol NIST	27	0.923096	TRUE	16	Other	1810.2	14421	41944.8	1.5751	2434	2543	2859	621	594	20767	8075	88737	8201	32346	38495
cis-gondoic acid	28	0.919052	TRUE	23	Other	20606.8	3783.5	600.25	-1.44916	18162	6918	7608	23038	47308	403	7164	795	560	654	392
threonic acid	29	0.917523	TRUE	33	Other	739.6	12730.5	168525	0.897947	674	954	1470	361	239	15343	10118	5448	9647	4377	654629
lactic acid	30	0.916013	TRUE	18	Other	16200.4	436385	948377	1.54356	18458	21332	19792	14305	7115	652997	219773	317848	1934754	1296281	244624
1-monoolein	31	0.906244	TRUE	39	Other	3883	424042	34765.8	0.134548	5607	5468	5983	1458	899	32756	815329	28886	15551	55607	39019
xanthine	32	0.900295	TRUE	2	Purine-related	31872.4	4792	1060.75	-1.95752	33529	22315	28803	45450	29265	8485	1099	846	916	1627	854
cysteine	33	0.899697	TRUE	11	Other	1052.4	27843	24245	1.73435	655	1361	1691	924	631	38827	16859	17456	26845	29760	22919
sorbitol	34	0.89573	TRUE	10	Other	2244.2	47141	48962.2	1.74461	3289	3817	2086	1010	1019	62739	31543	44219	36827	32110	82693
succinic acid	35	0.895339	TRUE	24	Other	4.26452e+06	63652	262656	-1.3857	6454065	7439346	6260007	964095	205110	105837	21467	41107	745410	191554	72551
fructose	36	0.890712	TRUE	30	Other	1115.4	35843.5	46442	0.999092	1433	1576	533	612	1423	56771	14916	9481	158757	4877	12653
putrescine	37	0.886837	TRUE	29	Other	504299	42377	50671.8	-1.12339	1423962	545939	184135	361446	6011	59445	25309	9916	112163	24598	56010
shikimic acid	38	0.880062	TRUE	32	Other	1652	35565.5	710916	0.902411	1338	1465	3119	1120	1218	35560	35571	37026	29920	26005	2750712
digalacturonic acid	39	0.87685	TRUE	35	Other	392.8	14544.5	4503.25	0.579133	334	348	233	176	873	3257	25832	3791	6007	1892	6323
hypoxanthine	40	0.876844	TRUE	3	Purine-related	29031.2	4396.5	1372.25	-1.727	22234	25826	27425	53864	15807	7592	1201	1070	2307	935	1177
5-aminovaleric acid	41	0.876474	FALSE		Other	477100	66028.5	100664	-1.13973	207734	353487	1191863	523893	108521	117538	14519	12458	281553	32378	76266
xylonic acid isomer	42	0.872238	FALSE		Sugar-acid / carbohydrate-related	458.2	6517.5	12079	1.68159	449	386	441	512	503	6607	6428	5333	20318	3937	18728
citric acid	43	0.861953	FALSE		Other	2163.4	60647.5	24899.8	0.908689	1634	2592	2963	1800	1828	89226	32069	13039	36218	26607	23735
glucoheptulose	44	0.85982	FALSE		Other	497.4	7399	12320.5	1.16668	538	811	561	402	175	10796	4002	4314	36681	4007	4280
urea	45	0.857464	FALSE		Other	22596.6	148664	396324	1.85657	20495	28339	33795	18996	11358	4817	292510	619815	254167	261892	449421
N-acetyl-D-galactosamine	46	0.85365	FALSE		Other	7164.2	2726	492.5	-1.70351	10495	11186	7345	3027	3768	4945	507	231	1060	236	443
mucic acid	47	0.852895	FALSE		Other	250.4	2561	7519.75	1.60432	342	250	282	231	147	2650	2472	14322	10702	1917	3138
maltotriose	48	0.837428	FALSE		Other	425.8	6373	6454	1.51998	441	732	367	397	192	9749	2997	3733	2442	11505	8136
thymidine	49	0.829162	FALSE		Other	18140.2	649.5	1623.75	-1.57887	23117	19771	30116	14940	2757	417	882	942	588	471	4494
ketohexose	50	0.826803	FALSE		Other	1022.8	1809.5	2502.5	0.82036	80	109	193	4438	294	2331	1288	1228	5931	1276	1575
phosphoethanolamine	51	0.826167	FALSE		Other	4463.4	713	829.75	-1.82748	3813	4605	5911	4531	3457	1263	163	380	566	2186	187
pipecolinic acid	52	0.824818	FALSE		Other	73964.8	449.5	797.25	-1.50007	16440	36197	62041	148757	106389	683	216	540	1233	795	621
taurine	53	0.824641	FALSE		Other	1283.4	14391.5	9355.75	0.838963	3688	1809	139	317	464	23482	5301	2646	29601	4089	1087
galactonic acid	54	0.823189	FALSE		Sugar-acid / carbohydrate-related	1090.6	12038	14804	1.47279	1048	985	1295	1605	520	7446	16630	7497	30576	2941	18202
sucrose	55	0.818516	FALSE		Other	2182	31818	28899	1.42724	3089	2149	771	3223	1678	26804	36832	9246	29291	62255	14804
2,8-dihydroxyquinoline	56	0.817637	FALSE		Other	334.8	2033.5	2072.5	1.61803	118	179	213	208	956	2191	1876	1168	3775	1678	1669
chenodeoxycholic acid	57	0.800285	FALSE		Other	2067	32629.5	41715.2	1.18853	2472	2801	2103	1835	1124	34450	30809	16939	121238	18154	10530
3-(4-hydroxyphenyl)propionic acid	58	0.796845	FALSE		Other	81308.8	1234	2082.5	-1.24416	122718	13790	40191	207481	22364	1734	734	1632	3613	894	2191
sophorose	59	0.78979	FALSE		Other	225	3351.5	2057.75	1.11513	140	319	263	181	222	4629	2074	666	1572	4769	1224
arabitol	60	0.784585	FALSE		Other	1824.6	14179.5	16263.8	1.63018	2621	1526	2005	1569	1402	13678	14681	7084	11990	31577	14404
arachidic acid	61	0.782771	FALSE		Other	128632	12899	11701.2	-1.70836	134130	75537	68537	150900	214055	11258	14540	24877	8832	7692	5404
3,6-anhydro-D-galactose	62	0.776185	FALSE		Other	495.2	15933.5	4924.25	0.598089	778	718	399	369	212	4691	27176	3208	7450	4339	4700
2-hydroxyglutaric acid	63	0.776152	FALSE		Other	23953.4	2713.5	2307	-1.81281	20000	21127	34591	30776	13273	3646	1781	1010	4512	2117	1589
malic acid	64	0.773881	FALSE		Other	26918.4	3236.5	6076.75	-1.69597	33691	25123	38091	16647	21040	3978	2495	2463	11034	6427	4383
tartaric acid	65	0.77264	FALSE		Other	208.8	120082	18836.5	0.302784	253	118	268	226	179	26667	213497	7558	66278	519	991
2-methylglutaric acid	66	0.770588	FALSE		Other	4717.4	103.5	265.5	-1.52408	2423	4572	3048	10082	3462	129	78	335	340	176	211
octadecanol	67	0.767515	FALSE		Other	18195	1381	1117.25	-1.5004	9960	13488	7589	38814	21124	521	2241	1373	1066	1044	986
dihydrocholesterol	68	0.748466	FALSE		Other	127529	657	1363.75	-0.795301	5017	4160	4342	67377	556751	904	410	1630	1582	1181	1062
3-dehydroshikimic acid	69	0.740426	FALSE		Other	1157.6	518.5	1303.25	0.168306	2207	2900	226	272	183	412	625	705	1783	1255	1470
myo-inositol	70	0.738592	FALSE		Other	10407.2	356374	64997.8	0.395325	12989	15013	13459	5952	4623	462565	250183	36581	153977	17685	51748
tagatose	71	0.737155	FALSE		Other	2336.4	53634	65487.5	1.00794	2435	2384	2784	1236	2843	85001	22267	15529	218996	9070	18355
isochlorogenic acid	72	0.735602	FALSE		Other	161.8	2123.5	1763.5	1.3023	217	214	101	182	95	3818	429	2245	2014	2413	382
zymosterol	73	0.733364	FALSE		Other	1853.8	2316	6484.75	1.43292	919	589	899	4747	2115	3876	756	8009	4545	2209	11176
pentitol	74	0.731481	FALSE		Other	138.4	585	1149.75	1.16693	192	189	149	104	58	708	462	216	3236	404	743
gluconic acid lactone	75	0.730906	FALSE		Sugar-acid / carbohydrate-related	504.4	6243	3372.75	1.14733	557	636	688	377	264	7527	4959	1401	3265	2366	6459
linoleic acid	76	0.728592	FALSE		Other	3831.8	210542	18822.2	0.130291	2393	3049	4075	7484	2158	11234	409851	27912	21025	15093	11259
tryptophan	77	0.722605	FALSE		Tryptophan/indole-related	45642.8	297066	233870	1.56933	39086	37384	46652	60538	44554	321969	272164	200191	387220	179889	168179
tocopherol alpha-	78	0.714631	FALSE		Other	2502	2442	5682.75	1.02583	708	512	343	4167	6780	2481	2403	6303	2205	3223	11000
2,6-diaminopimelic acid	79	0.710253	FALSE		Other	2778	307.5	454.25	-1.83513	3833	3182	2611	2245	2019	420	195	414	673	348	382
oleic acid	80	0.703637	FALSE		Other	210969	456367	55066.5	-0.581948	26954	43745	64583	491884	427679	33944	878790	66273	120651	19140	14202
lactamide	81	0.699225	FALSE		Other	194.4	833.5	2258	1.7666	252	194	226	179	121	1022	645	1337	3976	2641	1078
cis-caffeic acid	82	0.698444	FALSE		Other	204.6	590.5	3308.75	1.72816	349	286	157	155	76	667	514	2057	5239	1115	4824
pyruvic acid	83	0.697471	FALSE		Other	882.8	3642	9071.75	1.88477	730	622	1412	652	998	5228	2056	7524	14866	5090	8807
4-hydroxyphenylacetic acid	84	0.695531	FALSE		Other	6191.6	484	649.75	-1.74226	5315	6044	10525	4061	5013	591	377	671	1074	327	527
allantoic acid dehydrated	85	0.690446	FALSE		Other	701.6	5253	4022.75	1.49088	423	573	509	763	1240	4052	6454	3313	6836	3545	2397
uracil	86	0.68864	FALSE		Other	102831	992.5	1742.5	-1.92058	87316	81579	103197	144583	97479	1234	751	1275	2165	1118	2412
lyxose	87	0.687023	FALSE		Other	718.8	4171.5	3531.5	1.43322	609	452	492	961	1080	5075	3268	1572	4632	1785	6137
n-acetyl-d-hexosamine	88	0.683792	FALSE		Other	6840.2	4635.5	2336	-1.60829	8370	8131	8377	4399	4924	7880	1391	1074	3836	1899	2535
hexitol	89	0.677789	FALSE		Other	926.2	3327	25316.8	1.09621	1248	1222	1099	647	415	4202	2452	4154	15733	2008	79372
thymine	90	0.677362	FALSE		Other	51439.8	4166.5	4861	-1.80882	37103	30299	68231	50908	70658	5185	3148	4837	6701	2162	5744
3,4-dihydroxycinnamic acid	91	0.676316	FALSE		Other	622	5265	5685.25	1.55718	682	632	632	492	672	9010	1520	9504	4299	5570	3368
xylitol	92	0.673491	FALSE		Other	409.6	1905	2564.25	2.08898	606	470	457	353	162	1856	1954	2546	2449	2008	3254
indole-3-propionic acid	93	0.665632	FALSE		Tryptophan/indole-related	3266.2	2565	990.75	-1.56284	3181	3756	4334	2805	2255	4591	539	1194	1637	607	525
lanosterol	94	0.659639	FALSE		Other	150.4	555	800.25	1.75072	109	194	180	156	113	528	582	1249	332	558	1062
isothreonic acid	95	0.65785	FALSE		Other	660	4978.5	4448.5	1.3964	801	800	693	608	398	6123	3834	2603	4039	1777	9375
pentadecanoic acid	96	0.657276	FALSE		Other	223876	17134	22516.5	-1.17393	89740	61459	61935	321328	584918	15605	18663	37094	8590	12713	31669
4-aminobutyric acid	97	0.656999	FALSE		Other	6493	2622	1491.75	-1.36045	3586	5276	12369	9321	1913	4586	658	513	3798	426	1230
gluconic acid	98	0.652542	FALSE		Sugar-acid / carbohydrate-related	781.4	26452.5	8974.75	0.611922	608	972	1324	574	429	42212	10693	3543	1805	1652	28899
2-aminobutyric acid	99	0.65068	FALSE		Other	128143	4196	7510.5	-1.24482	62704	50694	100842	76613	349860	4284	4108	6852	11760	4448	6982
glutaric acid	100	0.636364	FALSE		Other	31901.2	181.5	363.25	-1.57465	17228	37389	32291	62805	9793	183	180	495	470	244	244
N-acetylglutamate	101	0.633784	FALSE		Amino-acid-related	6320.4	1616.5	991.5	-1.88692	7167	6772	5284	8697	3682	2291	942	839	1212	1196	719
pyrrole-2-carboxylic acid	102	0.63306	FALSE		Other	3343.4	187	762	-1.01416	4532	1649	980	561	8995	185	189	822	1060	313	853
nicotianamine	103	0.632628	FALSE		Other	319.6	4414.5	4827.25	1.22029	346	295	354	421	182	6111	2718	1064	12678	803	4764
hydrocinnamic acid	104	0.623415	FALSE		Other	1656563	897.5	1977.5	-1.67134	1371925	2137719	2249385	2342524	181262	891	904	2366	1864	1950	1730
conduritol-beta-epoxide	105	0.620168	FALSE		Other	1338.6	14752.5	6776	0.811826	1491	1644	1432	1448	678	23738	5767	11095	3647	1785	10577
N-acetylmannosamine	106	0.611294	FALSE		Other	4602.6	49707	11438.2	0.244782	5269	1996	5153	2934	7661	98589	825	2003	35410	1850	6490
glyceric acid	107	0.6066	FALSE		Other	23923	7247.5	26055.5	0.100381	27612	36361	30180	12605	12857	4626	9869	5957	12819	5043	80403
N-acetylputrescine	108	0.605615	FALSE		Other	7219.6	9774	9119.5	0.385291	8772	3718	6661	10695	6252	5883	13665	18064	2450	13869	2095
tocopherol gamma-	109	0.603175	FALSE		Other	2631.4	8701	11894.2	1.21077	878	722	736	4383	6438	5607	11795	8989	2550	7316	28722
glucose-6-phosphate	110	0.59375	FALSE		Other	1354.6	233.5	235.25	-1.56673	885	1136	2549	1519	684	268	199	320	274	217	130
isothreitol	111	0.5836	FALSE		Other	2283.4	1052	1409	-0.329161	9960	412	320	391	334	939	1165	1173	1868	674	1921
glycyl-proline	112	0.583026	FALSE		Other	22767.8	11021	12257	-0.866837	41710	32461	20476	18169	1023	20855	1187	7576	13461	6411	21580
norvaline	113	0.5828	FALSE		Amino-acid-related	5539.4	1771.5	1638.75	-1.59136	2915	4779	4888	9482	5633	2500	1043	2358	1501	963	1733
guanosine	114	0.57524	FALSE		Other	6727	1029	553.25	-1.46514	9212	9563	11762	2624	474	467	1591	419	398	459	937
glucosaminic acid	115	0.574932	FALSE		Other	123.8	530.5	546.5	1.71756	156	156	138	116	53	529	532	897	378	544	367
adenosine	116	0.569476	FALSE		Purine-related	3296	262	611	-1.29074	3166	6488	5004	1539	283	335	189	372	439	285	1348
salicylic acid	117	0.56142	FALSE		Other	3346	6939	12987.2	0.979984	1023	2662	6537	1117	5391	2279	11599	4282	8873	36916	1878
threonine	118	0.550959	FALSE		Amino-acid-related	36725.6	116568	149744	1.89511	27585	31206	46463	38549	39825	100473	132664	173968	210408	88689	125911
indole-3-acetate	119	0.549966	FALSE		Tryptophan/indole-related	9288.6	727	819.75	-1.41904	14495	16001	12366	1594	1987	876	578	656	1451	519	653
aminomalonate	120	0.54902	FALSE		Other	437.2	9388	1826.75	0.372398	430	414	396	455	491	13284	5492	918	3648	979	1762
maleimide	121	0.548647	FALSE		Other	2006.6	7081	6297.25	1.54828	1902	2645	2815	1193	1478	9948	4214	6992	8213	5746	4238
chlorogenic acid	122	0.540506	FALSE		Other	654	2197.5	2226.5	1.76568	726	848	488	535	673	1769	2626	3272	2126	1580	1928
heptadecanoic acid	123	0.536552	FALSE		Other	110188	13438.5	7921.75	-1.45747	59000	46797	47189	188294	209662	13857	13020	9959	8086	7220	6422
homoserine	124	0.533888	FALSE		Amino-acid-related	1535.6	403	804.75	-1.17324	790	1207	1541	2085	2055	443	363	841	1509	392	477
ethanolamine	125	0.532487	FALSE		Other	17509.4	23893	48464.5	1.57423	5171	5971	7962	41417	27026	25427	22359	62074	66194	32121	33469
phosphoenolpyruvate	126	0.532458	FALSE		Central-carbon-related	794.8	5124.5	1703	0.549339	641	636	388	1455	854	5796	4453	1371	2695	1640	1106
beta-glutamic acid	127	0.532189	FALSE		Other	59796.6	392.5	448	-1.89971	66062	42382	43315	81605	65619	458	327	359	337	699	397
cholesterone	128	0.527273	FALSE		Other	293.8	58	157.75	-1.07593	425	382	351	233	78	49	67	216	134	116	165
2,5-dihydroxypyrazine NIST	129	0.526434	FALSE		Other	1089.8	1048	1100.5	0.0178165	1470	651	421	387	2520	1480	616	1311	1399	803	889
5'-deoxy-5'-methylthioadenosine	130	0.521739	FALSE		Purine-related	841.6	405.5	422	-1.17595	765	1078	1351	794	220	460	351	342	253	797	296
adenosine-5-monophosphate	131	0.521695	FALSE		Purine-related	1308	174	747	-1.08113	1108	1710	1399	1604	719	149	199	1079	991	444	474
1-monopalmitin	132	0.521177	FALSE		Other	2161	14154.5	5828.75	0.569885	2786	3966	2624	1334	95	5572	22737	2732	1892	4653	14038
3-phosphoglycerate	133	0.520408	FALSE		Other	870	121.5	1530.5	0.404792	412	462	414	2768	294	110	133	239	141	148	5594
inosine	134	0.519567	FALSE		Purine-related	23569.4	994.5	828.75	-1.68021	30578	26753	35758	21123	3635	788	1201	577	1017	710	1011
oleamide NIST	135	0.516909	FALSE		Other	38841.8	3907.5	11846	-0.801143	95176	90123	1246	3820	3844	1984	5831	3063	25323	15175	3823
glutamine	136	0.515766	FALSE		Amino-acid-related	14285.4	151778	52258.2	0.713128	20455	17531	19902	7041	6498	194637	108920	60265	61518	41100	46150
urocanic acid	137	0.514085	FALSE		Other	2042	411	440	-1.77985	2302	2837	2147	1894	1030	276	546	568	388	327	477
2-deoxyerythritol	138	0.510962	FALSE		Other	5751.8	1236.5	2364.5	-1.18257	4952	7050	10651	4790	1316	799	1674	2691	3521	1814	1432
orotic acid	139	0.507532	FALSE		Other	2215.8	26461.5	6942	0.414098	1349	2788	2194	2796	1952	40567	12356	1373	2225	18216	5954
pseudo uridine	140	0.505821	FALSE		Other	13446.2	14790.5	13821	0.0493249	8836	8032	9707	26039	14617	22442	7139	4538	25893	7175	17678
cytosin	141	0.502712	FALSE		Other	2500	417	560	-1.31871	4647	3761	2633	1128	331	426	408	901	553	275	511
histidine	142	0.502172	FALSE		Other	25694.8	99214	84206.8	1.69774	33824	29516	24054	20152	20928	102008	96420	71759	118294	67907	78867
1-hexadecanol	143	0.499768	FALSE		Other	13096.4	1132	1462.75	-0.912253	3267	4220	2205	46329	9461	773	1491	2157	1137	1478	1079
nicotinic acid	144	0.49933	FALSE		Other	29736.2	6914	16471.8	-1.09466	30315	27801	44122	36899	9544	4856	8972	21770	16552	9645	17920
tyramine	145	0.499249	FALSE		Other	338386	284416	179053	-1.03621	549846	370154	288504	241184	242244	343744	225087	61627	486630	121304	46651
inositol-4-monophosphate	146	0.49505	FALSE		Other	481	171.5	241	-1.66379	472	492	411	567	463	110	233	303	229	279	153
asparagine	147	0.487099	FALSE		Other	26985.2	46898.5	26187.8	-0.052797	7596	7297	47915	44368	27750	52530	41267	40289	22677	21531	20254
3,4-dihydroxyhydrocinnamic acid NIST	148	0.485753	FALSE		Other	27678.2	24052.5	27183	-0.0288998	21970	19686	26475	25429	44831	38011	10094	11298	69629	11022	16783
fucose	149	0.480931	FALSE		Other	41598.4	22775.5	67284.8	0.509923	43417	57314	48006	13832	45423	28351	17200	19218	200034	12863	37024
alpha-ketoglutarate	150	0.479815	FALSE		Central-carbon-related	2392.8	442	935.75	-0.846653	1713	829	2245	528	6649	636	248	451	1426	867	999
phenylalanine	151	0.479667	FALSE		Amino-acid-related	108527	344170	254858	1.41849	85121	75810	114366	98703	168633	362897	325442	252502	356639	189692	220599
isoleucine	152	0.475357	FALSE		Amino-acid-related	263433	581148	648787	1.62961	187266	164784	237826	221245	506042	526942	635355	725492	947349	430566	491740
behenic acid	153	0.47447	FALSE		Other	57384.8	11707	13166.2	-1.26932	28929	27159	22092	94838	113906	10271	13143	27761	10184	11610	3110
docosahexaenoic acid	154	0.473287	FALSE		Other	2960	1953	1383.75	-0.769295	1012	2218	2730	8188	652	3029	877	617	1853	1158	1907
pantothenic acid	155	0.470326	FALSE		Other	2976	3911	2042.25	-0.564364	2950	2915	3534	4435	1046	6278	1544	1042	2912	368	3847
2-ketoisocaproic acid	156	0.469398	FALSE		Other	9565.6	3380.5	11563.2	0.366157	3773	8006	10387	5970	19692	2598	4163	11764	9267	6454	18768
palmitoleic acid	157	0.462981	FALSE		Other	1554.2	8682	2351.5	0.173013	849	177	1005	4050	1690	1013	16351	615	7122	544	1125
hexadecylglycerol NIST	158	0.461745	FALSE		Other	3897.2	4825	5082	0.4504	2749	4091	7616	4014	1016	5106	4544	1452	10128	6546	2202
uridine	159	0.458602	FALSE		Other	6437	5218.5	27071.2	1.47811	9658	8027	8225	4453	1822	6023	4414	14431	31186	11774	50894
ferulic acid	160	0.458515	FALSE		Other	146.8	444	463.25	1.3826	145	262	82	124	121	663	225	581	770	273	229
maltotriitol	161	0.457971	FALSE		Other	218.6	307.5	1114.5	1.45428	162	202	145	187	397	270	345	1023	2340	412	683
O-phosphoserine	162	0.448675	FALSE		Amino-acid-related	725.6	2489.5	747.5	0.0166569	604	695	875	922	532	4903	76	363	435	2025	167
guanine	163	0.438053	FALSE		Other	1680.6	783	556.5	-1.7457	1897	2035	2069	1625	777	1058	508	521	904	280	521
indole-3-lactate	164	0.436548	FALSE		Tryptophan/indole-related	842	2475	3820	1.09859	666	818	851	1182	693	3018	1932	816	10488	2047	1929
palmitic acid	165	0.435695	FALSE		Other	782371	340569	166324	-1.32995	379925	357295	319407	1269039	1586188	222418	458720	180243	201108	132620	151324
deoxycholic acid	166	0.420168	FALSE		Other	690.8	215	344.5	-1.04558	507	422	890	1331	304	150	280	357	301	525	195
levoglucosan	167	0.416275	FALSE		Other	748.8	1368	4310.75	1.56675	885	810	758	746	545	1278	1458	2674	8714	3691	2164
N-acetylaspartic acid	168	0.409369	FALSE		Other	4795	4375	5467.75	0.221692	2300	9340	3266	7096	1973	6821	1929	2770	10780	5905	2416
leucine	169	0.407898	FALSE		Amino-acid-related	377176	937455	1.0509e+06	1.8315	228806	255592	408998	289367	703117	913031	961879	1102121	1401718	782813	916939
6-hydroxynicotinic acid	170	0.402141	FALSE		Other	3886.6	552	435	-1.90348	3789	3352	4102	5498	2692	654	450	391	463	455	431
deoxypentitol	171	0.39889	FALSE		Other	25263.4	20720	16349.5	-0.893691	19671	22352	21269	27573	35452	12505	28935	12785	3367	36855	12391
arachidonic acid	172	0.394702	FALSE		Other	10127.4	5912	7498.75	-0.503026	5946	8732	14819	20148	992	5029	6795	3263	9477	5581	11674
lysine	173	0.394589	FALSE		Other	301732	197920	125873	-1.68982	401848	345214	273166	238899	249531	283094	112745	93198	144632	49451	216212
valine	174	0.388127	FALSE		Amino-acid-related	432172	662842	886030	1.56879	274361	271431	498279	345710	771079	592940	732744	855972	1296638	568436	823076
erythrose	175	0.387701	FALSE		Other	265	562	1455.5	0.968738	247	538	229	199	112	713	411	365	479	374	4604
adenine	176	0.385877	FALSE		Other	2388.8	2481.5	7773	0.775552	2179	3837	3042	2195	691	2994	1969	26146	2458	1281	1207
fructose-6-phosphate	177	0.383648	FALSE		Other	842.4	342	350.5	-1.36225	683	493	1557	819	660	477	207	325	466	406	205
n-epsilon-trimethyllysine	178	0.381363	FALSE		Other	1050.4	953	4382.25	1.62297	790	1397	1068	1596	401	1260	646	1277	6830	4133	5289
aconitic acid	179	0.380835	FALSE		Other	455.2	970.5	872.25	1.17156	1124	497	209	322	124	881	1060	814	1170	919	586
isopentadecanoic acid	180	0.378391	FALSE		Other	103758	255636	85157.5	-0.140689	24306	52200	32448	115171	294666	454597	56674	50329	41429	206679	42193
hydroxylamine	181	0.377036	FALSE		Other	935886	78795.5	816284	-0.294648	1053404	1077944	1224604	807836	515640	51621	105970	1315355	782800	421267	745714
pyridoxine	182	0.375566	FALSE		Other	556.4	562.5	7703	0.861066	442	406	276	1213	445	247	878	340	807	279	29386
tyrosine	183	0.370611	FALSE		Amino-acid-related	207906	446898	416105	1.68399	165424	146707	195032	199702	332666	501822	391973	457469	435434	333770	437748
creatinine	184	0.361143	FALSE		Other	5189.4	44661	15311	0.445335	5924	6964	563	8254	4242	84138	5184	5239	27674	18852	9479
cholesterol	185	0.356745	FALSE		Other	242185	143076	254582	0.130874	233057	340178	390991	204777	41922	149915	136236	262694	233614	204295	317725
3-phenyllactic acid	186	0.356012	FALSE		Other	5405.8	3555	5657.75	0.0817621	3057	3220	6074	7651	7027	4859	2251	2319	13165	3546	3601
kynurenic acid	187	0.346774	FALSE		Tryptophan/indole-related	1162.4	1134.5	711.25	-1.01606	667	1200	1104	2047	794	1401	868	780	494	402	1169
fumaric acid	188	0.342941	FALSE		Other	17100	6912.5	12593	-0.7912	16781	15972	24866	11900	15981	9035	4790	6913	11134	20817	11508
glutamic acid	189	0.341814	FALSE		Other	482889	904949	465229	-0.0628355	368066	417918	396949	522744	708769	1262112	547786	220447	701425	711884	227161
oxoproline	190	0.340573	FALSE		Other	500656	893997	855094	1.73937	403126	484299	570261	461947	583647	865364	922630	965035	882822	927002	645518
4-pyridoxic acid	191	0.339806	FALSE		Other	458.2	2319.5	3740.75	0.916579	515	515	367	681	213	253	4386	1260	632	340	12731
D-erythro-sphingosine	192	0.336127	FALSE		Other	6150	2881	5083	-0.343208	4296	2852	2221	8113	13268	3305	2457	4660	6797	5539	3336
methionine	193	0.333719	FALSE		Other	32142.6	110440	52287	0.632786	34068	25450	43168	17298	40729	138866	82014	57574	63619	42829	45126
lauric acid	194	0.329784	FALSE		Purine-related	24916.4	31238.5	36958.2	0.669506	38781	27156	17110	21196	20339	17246	45231	25732	79486	13381	29234
2-hydroxyhexanoic acid	195	0.327855	FALSE		Other	6471	2075	4110.75	-0.781201	2849	3615	11710	8147	6034	3012	1138	3590	7523	2413	2917
capric acid	196	0.327238	FALSE		Other	2137.6	1658.5	3595.25	1.07342	1714	2758	2309	2078	1829	1269	2048	3169	6279	1336	3597
oxalic acid	197	0.325275	FALSE		Other	418.4	330.5	5977.75	1.13	455	387	621	322	307	424	237	4002	1710	580	17619
piperidone	198	0.314079	FALSE		Other	852.8	169	420	-1.1927	554	677	841	1466	726	227	111	429	676	195	380
ornithine	199	0.311984	FALSE		Other	76480.2	133862	98533	0.761469	66383	75391	53505	107995	79127	130892	136831	137609	106701	81328	68494
hexose-6-phosphate	200	0.308081	FALSE		Other	593.8	251	689.5	0.222608	383	518	972	813	283	161	341	1711	396	223	428
phytanic acid	201	0.306947	FALSE		Other	1442.6	1076.5	527.5	-1.17984	584	752	857	2660	2360	1724	429	619	593	518	380
glycine	202	0.305416	FALSE		Amino-acid-related	214863	479758	506296	1.40116	203792	213071	245055	211275	201122	576507	383009	507100	903668	310243	304175
ribose	203	0.303916	FALSE		Other	3814.8	12239.5	11381.8	1.64309	2642	2053	5813	2116	6450	16128	8351	10450	14768	9806	10503
salicylaldehyde	204	0.3	FALSE		Other	1636.4	709	2145.25	0.623095	2046	1715	2076	1162	1183	670	748	3699	1690	1068	2124
lyxitol	205	0.297716	FALSE		Other	2966.8	4099	4865	0.555007	2733	3268	3788	2714	2331	6292	1906	1689	13882	1180	2709
2-hydroxyvaleric acid	206	0.294088	FALSE		Other	4539	1095	4125.75	-0.24333	3947	4713	7163	4054	2818	1000	1190	3992	4296	2799	5416
stearic acid	207	0.287634	FALSE		Other	4700325	670738	677922	-1.71973	4226759	3201110	2520972	6535127	7017657	618977	722500	814521	599117	717815	580237
3-hydroxypalmitic acid	208	0.287379	FALSE		Other	1090.8	7864.5	582.5	-0.120532	636	498	400	1179	2741	430	15299	1213	367	515	235
benzoic acid	209	0.282453	FALSE		Other	30842	12474	29236.5	-0.178899	30850	33992	38735	29512	21121	8292	16656	38670	29435	20465	28376
parabanic acid NIST	210	0.281298	FALSE		Other	2390	1500.5	3580.75	1.19316	1952	2945	3316	1592	2145	1195	1806	3755	4668	2588	3312
nonadecanoic acid	211	0.27845	FALSE		Other	7363.8	7199	15179	0.757446	5612	4470	4844	9791	12102	4172	10226	5782	41827	7546	5561
2'-deoxyguanosine	212	0.277702	FALSE		Other	10803.4	957	682.25	-1.42489	17916	12679	19200	3602	620	1386	528	602	691	705	731
phenylethylamine	213	0.270221	FALSE		Other	553	488	985.75	0.866046	187	1177	491	366	544	579	397	419	914	559	2051
malonic acid	214	0.268057	FALSE		Other	1365.2	914	1719.5	0.553596	1461	1528	1703	1343	791	992	836	2262	2881	996	739
4-hydroxybutyric acid	215	0.265417	FALSE		Other	7265.6	2190	6031.25	-0.448166	6454	6580	11826	7042	4426	1603	2777	8167	6192	2813	6953
dodecanol	216	0.263844	FALSE		Other	1187	515.5	1684.5	0.823805	1255	1228	1497	1051	904	432	599	2764	1297	898	1779
tocopherol delta- NIST	217	0.262136	FALSE		Other	1047.4	2100	2066.25	1.32605	1229	1122	988	945	953	2677	1523	1339	1445	3464	2017
N-acetylornithine	218	0.259766	FALSE		Other	2671	864	883.5	-1.53276	3693	2051	2724	3898	989	832	896	1290	1024	809	411
cyclohexylamine	219	0.252964	FALSE		Other	1069.6	439.5	1140.25	0.18223	1012	1268	1467	1083	518	311	568	1623	1206	852	880
ribose-5-phosphate	220	0.251232	FALSE		Other	492.8	690.5	791.75	1.1428	490	649	742	412	171	934	447	602	762	609	1194
1,2,4-benzenetriol	221	0.247164	FALSE		Other	2143.8	1062	2561	0.599411	2054	2942	2116	2126	1481	1250	874	3246	2639	1737	2622
ribitol	222	0.235054	FALSE		Other	2306.4	2705	5297.75	0.880363	1998	2208	2832	2163	2331	4207	1203	1689	13882	1890	3730
butane-2,3-diol NIST	223	0.234289	FALSE		Other	13657.8	13613.5	10234.5	-0.785049	14412	12869	12762	16098	12148	21862	5365	14854	9772	6920	9392
glycerol	224	0.232814	FALSE		Other	183326	578416	539793	1.29977	208340	262598	244389	123193	78109	295847	860984	670627	899889	317091	271564
dihydroxymalonic acid NIST	225	0.231884	FALSE		Other	140.8	66.5	437	1.50193	170	164	136	116	118	54	79	399	525	138	686
cysteine-glycine	226	0.2281	FALSE		Amino-acid-related	3007.6	2472	1417	-1.05241	1758	1402	1288	4855	5735	2982	1962	1386	2159	1365	758
glycerol-alpha-phosphate	227	0.217365	FALSE		Other	6471.4	9441.5	4736.75	-0.69368	5381	5226	8421	8191	5138	7092	11791	6565	3024	6981	2377
methionine sulfoxide	228	0.217253	FALSE		Other	32706.2	26955	44176.8	0.593943	27278	19178	23700	36317	57058	23632	30278	34552	88008	34043	20104
propane-1,3-diol NIST	229	0.216337	FALSE		Other	5279.2	2531	7515.5	1.0365	6620	5556	6358	4557	3305	2070	2992	7537	9935	6775	5815
myristic acid	230	0.210755	FALSE		Other	22140.2	10088	9335.25	-1.03476	12633	8287	7800	36981	45000	11845	8331	6249	9179	9912	12001
pyrogallol	231	0.208122	FALSE		Other	1484	1171.5	7590	0.924042	1248	1804	1863	1246	1259	767	1576	2020	2325	1512	24503
glycolic acid	232	0.205367	FALSE		Other	5520.4	1985.5	4696.5	-0.484982	5288	6042	7670	4665	3937	1884	2087	4028	4509	3583	6666
aspartic acid	233	0.203607	FALSE		Other	430081	1781106	647894	0.30972	339479	388692	521165	502271	398798	2613777	948435	380659	106916	1626024	477979
pelargonic acid	234	0.202811	FALSE		Other	35227.4	11248	29963	-0.462284	36402	34600	46506	36553	22076	6435	16061	38852	31460	17239	32301
citrulline	235	0.1952	FALSE		Other	30665.8	21865	21865.5	-1.03652	34584	26634	27796	27044	37271	21965	21765	27180	37090	8937	14255
alanine-alanine	236	0.192762	FALSE		Amino-acid-related	7827.2	18434.5	6635	-0.214712	6637	10149	8174	10377	3799	25619	11250	6702	6853	6615	6370
serine	237	0.181466	FALSE		Amino-acid-related	102461	54142	61038	-1.19087	79641	95349	151673	94294	91348	27580	80704	104874	41034	28724	69520
3-aminoisobutyric acid	238	0.179504	FALSE		Other	5722	3240	6996.25	0.670467	4905	7638	6507	5933	3627	2606	3874	9594	6998	5149	6244
beta-alanine	239	0.179196	FALSE		Amino-acid-related	62993.8	21594.5	54092	-0.462253	69950	71056	73398	60819	39746	17196	25993	66488	59637	29985	60258
1,3,5-trimethylcyanuric acid	240	0.17731	FALSE		Purine-related	46188.4	18348.5	47582	0.0885042	52804	53859	54812	42696	26771	12866	23831	65162	46557	26572	52037
coniferin NIST	241	0.163265	FALSE		Other	178.4	456.5	418.25	1.23537	216	223	120	256	77	628	285	530	245	212	686
proline	242	0.159813	FALSE		Other	229368	414183	363131	1.07015	255700	260335	258646	218730	153429	311083	517283	597278	321831	238359	295057
alanine	243	0.157293	FALSE		Amino-acid-related	982357	849560	980838	-0.00499072	607576	737695	1008406	842094	1716016	922204	776915	993314	1352047	719684	858308
UDP-N-acetylglucosamine	244	0.153846	FALSE		Other	603.2	329.5	468	-0.683682	582	1035	504	481	414	421	238	312	593	555	412
hydroxycarbamate NIST	245	0.090841	FALSE		Other	5487	5187.5	5262.25	-0.134033	5346	5824	5925	5415	4925	5036	5339	2653	9865	4464	4067
3-hydroxypropionic acid	246	0.0775862	FALSE		Other	2199.8	1092.5	2773.75	0.567762	2287	2207	2116	2185	2204	996	1189	2375	2457	1271	4992

### Sheet: S8_Top40_Heatmap_Order
Metabolite	Variability_rank	Selection_variability_score	Selected_top40	Figure3A_heatmap_row	Biological_group	Pre_transition_mean	Transition_mean	Post_transition_mean	Pre_to_post_standardized_effect	T0	T1	T2	T3	T4	T5	T6	T7	T8	T9	T10
uric acid	6	0.987032	TRUE	1	Purine-related	1287.2	84081.5	178670	2.02311	403	776	821	1569	2867	104855	63308	121954	182507	137586	272635
xanthine	32	0.900295	TRUE	2	Purine-related	31872.4	4792	1060.75	-1.95752	33529	22315	28803	45450	29265	8485	1099	846	916	1627	854
hypoxanthine	40	0.876844	TRUE	3	Purine-related	29031.2	4396.5	1372.25	-1.727	22234	25826	27425	53864	15807	7592	1201	1070	2307	935	1177
UDP-glucuronic acid	26	0.923559	TRUE	4	Other	1012.6	8614.5	23016	2.03694	1916	864	1108	797	378	4945	12284	12582	22896	26408	30178
hexuronic acid	20	0.944573	TRUE	5	Other	4624.4	79697.5	160234	2.00479	5727	7483	4474	2280	3158	118260	41135	143254	115728	139724	242232
ribonic acid	16	0.956995	TRUE	6	Other	700	24169.5	36619.5	1.97854	532	844	617	648	859	21638	26701	15068	48027	43591	39792
beta-sitosterol	8	0.980876	TRUE	7	Other	418	27619	76972.2	1.89171	479	381	414	643	173	21648	33590	125568	62785	30710	88826
cystine	19	0.945101	TRUE	8	Other	828.8	36582.5	56365.8	1.88745	902	581	743	1013	905	10583	62582	83980	39257	49301	52925
glycerol-3-galactoside	4	0.990742	TRUE	9	Other	1324.8	263228	266213	1.78067	930	1755	1490	1584	865	171900	354556	329507	100450	311859	323037
sorbitol	34	0.89573	TRUE	10	Other	2244.2	47141	48962.2	1.74461	3289	3817	2086	1010	1019	62739	31543	44219	36827	32110	82693
cysteine	33	0.899697	TRUE	11	Other	1052.4	27843	24245	1.73435	655	1361	1691	924	631	38827	16859	17456	26845	29760	22919
galactinol	3	0.991139	TRUE	12	Other	3241	688514	772965	1.68511	3504	5019	3075	1898	2709	395431	981596	1433713	505397	456943	695807
xylose	15	0.957404	TRUE	13	Other	11105.4	115668	105347	1.61293	10317	5926	8811	1245	29228	88974	142362	134948	131918	20937	133586
glucose	23	0.937092	TRUE	14	Other	7666	240063	366633	1.61151	8068	10822	9165	4326	5949	280646	199480	793638	172028	239610	261255
1-kestose	1	0.996724	TRUE	15	Other	201.4	146150	125315	1.604	154	293	199	177	184	238268	54032	142566	134927	88837	134931
1,2-anhydro-myo-inositol NIST	27	0.923096	TRUE	16	Other	1810.2	14421	41944.8	1.5751	2434	2543	2859	621	594	20767	8075	88737	8201	32346	38495
quinic acid	9	0.979477	TRUE	17	Other	1806.4	200638	364166	1.54662	3193	3251	1034	871	683	367995	33280	86782	142688	573346	653850
lactic acid	30	0.916013	TRUE	18	Other	16200.4	436385	948377	1.54356	18458	21332	19792	14305	7115	652997	219773	317848	1934754	1296281	244624
galactose	18	0.945885	TRUE	19	Other	31254.4	1.05654e+06	1.91392e+06	1.53564	41720	42228	49451	10112	12761	1168589	944482	4440742	913816	1046542	1254567
isocitric acid	17	0.94958	TRUE	20	Other	179.8	8292.5	6192.25	1.52835	198	166	146	173	216	10331	6254	5004	11132	4706	3927
beta-gentiobiose	5	0.987189	TRUE	21	Other	2865	160076	122254	1.49137	712	593	3003	1231	8786	185891	134261	142577	62497	228361	55579
melezitose	10	0.975231	TRUE	22	Other	149.8	18672.5	13841.8	1.45354	153	169	118	198	111	26935	10410	22223	17985	8982	6177
cis-gondoic acid	28	0.919052	TRUE	23	Other	20606.8	3783.5	600.25	-1.44916	18162	6918	7608	23038	47308	403	7164	795	560	654	392
succinic acid	35	0.895339	TRUE	24	Other	4.26452e+06	63652	262656	-1.3857	6454065	7439346	6260007	964095	205110	105837	21467	41107	745410	191554	72551
cellobiose	11	0.968563	TRUE	25	Other	1920.8	2421112	2.63297e+06	1.34526	3049	2430	1844	1063	1218	2642949	2199275	754996	33814	6237836	3505219
saccharic acid	24	0.932339	TRUE	26	Other	197.6	8426.5	28506	1.22803	183	298	253	127	127	1877	14976	12304	82819	11569	7332
cholic acid	7	0.985224	TRUE	27	Other	456	142304	101820	1.16035	381	523	353	453	570	163574	121034	67657	283118	30719	25785
isoheptadecanoic acid NIST	22	0.939077	TRUE	28	Other	456366	3819	10999.5	-1.15932	107433	77641	97391	785750	1213614	2838	4800	1879	30842	2310	8967
putrescine	37	0.886837	TRUE	29	Other	504299	42377	50671.8	-1.12339	1423962	545939	184135	361446	6011	59445	25309	9916	112163	24598	56010
fructose	36	0.890712	TRUE	30	Other	1115.4	35843.5	46442	0.999092	1433	1576	533	612	1423	56771	14916	9481	158757	4877	12653
pinitol	13	0.959589	TRUE	31	Other	943.2	43132	35582	0.967257	183	262	433	3653	185	10782	75482	6858	113371	17521	4578
shikimic acid	38	0.880062	TRUE	32	Other	1652	35565.5	710916	0.902411	1338	1465	3119	1120	1218	35560	35571	37026	29920	26005	2750712
threonic acid	29	0.917523	TRUE	33	Other	739.6	12730.5	168525	0.897947	674	954	1470	361	239	15343	10118	5448	9647	4377	654629
galacturonic acid	12	0.964892	TRUE	34	Other	164.2	17194	7235.5	0.873356	184	175	95	144	223	28788	5600	6232	11572	5241	5897
digalacturonic acid	39	0.87685	TRUE	35	Other	392.8	14544.5	4503.25	0.579133	334	348	233	176	873	3257	25832	3791	6007	1892	6323
melibiose	25	0.924668	TRUE	36	Other	152.2	20558	3244.5	0.393648	153	212	124	170	102	15176	25940	3095	2426	5426	2031
raffinose	2	0.99671	TRUE	37	Other	159.2	510038	67253	0.242804	228	200	149	115	104	34958	985119	86511	36061	71881	74559
maltose	21	0.939088	TRUE	38	Other	1889.2	495368	61855.5	0.223627	2372	2048	1415	2976	635	34508	956227	58454	33622	89340	66006
1-monoolein	31	0.906244	TRUE	39	Other	3883	424042	34765.8	0.134548	5607	5468	5983	1458	899	32756	815329	28886	15551	55607	39019
1,5-anhydroglucitol	14	0.95906	TRUE	40	Other	43589.4	21110.5	40734.2	-0.0978062	77796	81002	19518	39227	404	31974	10247	1309	25100	64035	72493
