## Supplementary Data Tables 1-18 for "Dense Longitudinal Multi-Omics Reveals Microbial–Metabolic–Immune Succession During Immune Checkpoint Therapy": S9_Lipid_Class_Annotation.xlsx

### Sheet: README
Supplementary Table S9 — Figure 3C lipid class annotation
Source: S7 complete lipidomics matrix from Supplementary_Data_Tables(1).zip
Class assignment: Ceramide ^ceramide\b; SM ^sm\b or ^sphingomyelin\b; LPC ^lpc\b; PE ^pe\b (case-insensitive).
Species z-scored over T0-T10 with ddof=0; mean z-score within class at each timepoint.
Unclassified lipids retained in full audit but excluded from four Figure 3C/D classes.
Values in S7 are core-provided internal-standard-normalized relative intensities.

### Sheet: S9_All_Lipid_Annotations
Lipid	Lipid_class	Number_of_species_in_class	Included_in_Figure3C_D
Ceramide (d32:1)	Ceramide	18	TRUE
Ceramide (d33:1)	Ceramide	18	TRUE
Ceramide (d34:0)	Ceramide	18	TRUE
Ceramide (d34:1)	Ceramide	18	TRUE
Ceramide (d34:2)	Ceramide	18	TRUE
Ceramide (d36:1)	Ceramide	18	TRUE
Ceramide (d38:1)	Ceramide	18	TRUE
Ceramide (d39:1)	Ceramide	18	TRUE
Ceramide (d40:0)	Ceramide	18	TRUE
Ceramide (d40:1)	Ceramide	18	TRUE
Ceramide (d40:2)	Ceramide	18	TRUE
Ceramide (d41:1)	Ceramide	18	TRUE
Ceramide (d42:0)	Ceramide	18	TRUE
Ceramide (d42:1)	Ceramide	18	TRUE
Ceramide (d42:2) A	Ceramide	18	TRUE
Ceramide (d42:2) B	Ceramide	18	TRUE
Ceramide (d43:1)	Ceramide	18	TRUE
Ceramide (d44:1)	Ceramide	18	TRUE
CSH_negESI #109		179	FALSE
CSH_negESI #113		179	FALSE
CSH_negESI #220		179	FALSE
CSH_negESI #377		179	FALSE
CSH_negESI #378		179	FALSE
CSH_negESI #390		179	FALSE
CSH_negESI #508		179	FALSE
CSH_negESI #520		179	FALSE
CSH_negESI #524		179	FALSE
CSH_negESI #527		179	FALSE
CSH_negESI #530		179	FALSE
CSH_negESI #564		179	FALSE
CSH_negESI #569		179	FALSE
CSH_negESI #579		179	FALSE
CSH_negESI #580		179	FALSE
CSH_negESI #581		179	FALSE
CSH_negESI #598		179	FALSE
CSH_negESI #616		179	FALSE
CSH_negESI #628		179	FALSE
CSH_negESI #638		179	FALSE
CSH_negESI #668		179	FALSE
CSH_negESI #693		179	FALSE
CSH_negESI #709		179	FALSE
CSH_negESI #710		179	FALSE
CSH_negESI #713		179	FALSE
CSH_negESI #722		179	FALSE
CSH_negESI #728		179	FALSE
CSH_negESI #733		179	FALSE
CSH_negESI #749		179	FALSE
CSH_negESI #762		179	FALSE
CSH_negESI #764		179	FALSE
CSH_negESI #767		179	FALSE
CSH_negESI #770		179	FALSE
CSH_negESI #773		179	FALSE
FA (12:0) (lauricacid)		179	FALSE
FA (13:0) (tridecylicacid)		179	FALSE
FA (14:0) (myristicacid)		179	FALSE
FA (15:0) (pentadecylicacid)		179	FALSE
FA (16:1) (palmitoleicacid)		179	FALSE
FA (17:0) (margaricacid)		179	FALSE
FA (17:1) (heptadecenoicacid)		179	FALSE
FA (18:2) (linoleicacid)		179	FALSE
FA (18:3) (linolenicacid)		179	FALSE
FA (20:0) (arachidicacid)		179	FALSE
FA (20:1) (eicosenoicacid)		179	FALSE
FA (20:2) (eicosadienoicacid)		179	FALSE
FA (20:3) (eicosatrienoicacid)		179	FALSE
FA (20:3) (homo-gamma-linolenicacid)		179	FALSE
FA (20:4) (arachidonicacid)		179	FALSE
FA (20:5) (eicosapentaenoicacid)		179	FALSE
FA (22:0) (behenicacid)		179	FALSE
FA (22:1) (erucicacid)		179	FALSE
FA (22:2) (docosadienoicacid)		179	FALSE
FA (22:6) (docosahexaenoicacid)		179	FALSE
FA (24:0) (lignocericacid)		179	FALSE
FA (26:0) (ceroticacid)		179	FALSE
FA (28:0) (montanicacid)		179	FALSE
FA (8:0) (caprylicacid)		179	FALSE
GlcCer (d40:1)		179	FALSE
GlcCer (d41:1)		179	FALSE
GlcCer (d42:2)		179	FALSE
GlcCer(d14:1(4E)/20:0(2OH))		179	FALSE
LPC (16:0)	LPC	9	TRUE
LPC (16:1)	LPC	9	TRUE
LPC (18:0) A	LPC	9	TRUE
LPC (18:0) B	LPC	9	TRUE
LPC (18:1)	LPC	9	TRUE
LPC (18:2)	LPC	9	TRUE
LPC (20:1)	LPC	9	TRUE
LPC (20:2)	LPC	9	TRUE
LPC (20:3)	LPC	9	TRUE
LPE (16:0)		179	FALSE
LPE (18:2)		179	FALSE
LPE (20:4)		179	FALSE
LPE (22:6)		179	FALSE
PC (32:0)		179	FALSE
PC (32:1)		179	FALSE
PC (32:2)		179	FALSE
PC (33:1)		179	FALSE
PC (34:0)		179	FALSE
PC (34:1)		179	FALSE
PC (35:1)		179	FALSE
PC (36:1)		179	FALSE
PC (36:3) A		179	FALSE
PC (36:4) A		179	FALSE
PC (37:4)		179	FALSE
PC (38:2)		179	FALSE
PC (38:5) A		179	FALSE
PC (40:4)		179	FALSE
PC (40:5) B		179	FALSE
PC (40:7)		179	FALSE
PC (o-32:0)		179	FALSE
PC (p-32:0) or PC (o-32:1)		179	FALSE
PC (p-34:0) or PC (o-34:1)		179	FALSE
PC (p-34:1) or PC (o-34:2) A		179	FALSE
PC (p-34:1) or PC (o-34:2) B		179	FALSE
PC (p-34:2) or PC (o-34:3)		179	FALSE
PC (p-36:1) or PC (o-36:2)		179	FALSE
PC (p-36:2) or PC (o-36:3)		179	FALSE
PC (p-36:3) or PC (o-36:4)		179	FALSE
PC (p-36:4) or PC (o-36:5)		179	FALSE
PC (p-38:3) or PC (o-38:4)		179	FALSE
PC (p-38:4) or PC (o-38:5) A		179	FALSE
PC (p-38:5) or PC (o-38:6)		179	FALSE
PC (p-40:1) or PC (o-40:2)		179	FALSE
PC (p-40:3) or PC (o-40:4)		179	FALSE
PC (p-40:4) or PC (o-40:5)		179	FALSE
PC (p-42:4) or PC (o-42:5)		179	FALSE
PC (p-44:4) or PC (o-44:5)		179	FALSE
PE (34:2)	PE	20	TRUE
PE (36:1)	PE	20	TRUE
PE (36:2)	PE	20	TRUE
PE (36:3)	PE	20	TRUE
PE (36:4)	PE	20	TRUE
PE (38:4) B	PE	20	TRUE
PE (38:6)	PE	20	TRUE
PE (40:6)	PE	20	TRUE
PE (p-34:1) or PE (o-34:2)	PE	20	TRUE
PE (p-34:2) or PE (o-34:3)	PE	20	TRUE
PE (p-36:1) or PE (o-36:2)	PE	20	TRUE
PE (p-36:2) or PE (o-36:3)	PE	20	TRUE
PE (p-36:4) or PE (o-36:5)	PE	20	TRUE
PE (p-38:3) or PE (o-38:4)	PE	20	TRUE
PE (p-38:4) or PE (o-38:5)	PE	20	TRUE
PE (p-38:5) or PE (o-38:6)	PE	20	TRUE
PE (p-38:6) or PE (o-38:7)	PE	20	TRUE
PE (p-40:5) or PE (o-40:6)	PE	20	TRUE
PE (p-40:6) or PE (o-40:7)	PE	20	TRUE
PE (p-40:7) or PE (o-40:8)	PE	20	TRUE
SM (d32:0)	Sphingomyelin (SM)	28	TRUE
SM (d32:1)	Sphingomyelin (SM)	28	TRUE
SM (d32:2)	Sphingomyelin (SM)	28	TRUE
SM (d33:1)	Sphingomyelin (SM)	28	TRUE
SM (d34:0)	Sphingomyelin (SM)	28	TRUE
SM (d34:1)	Sphingomyelin (SM)	28	TRUE
SM (d34:2)	Sphingomyelin (SM)	28	TRUE
SM (d36:0)	Sphingomyelin (SM)	28	TRUE
SM (d36:1)	Sphingomyelin (SM)	28	TRUE
SM (d36:2)	Sphingomyelin (SM)	28	TRUE
SM (d37:1)	Sphingomyelin (SM)	28	TRUE
SM (d38:1)	Sphingomyelin (SM)	28	TRUE
SM (d38:2)	Sphingomyelin (SM)	28	TRUE
SM (d39:1)	Sphingomyelin (SM)	28	TRUE
SM (d40:1)	Sphingomyelin (SM)	28	TRUE
SM (d40:2) A	Sphingomyelin (SM)	28	TRUE
SM (d40:2) B	Sphingomyelin (SM)	28	TRUE
SM (d40:3)	Sphingomyelin (SM)	28	TRUE
SM (d41:1)	Sphingomyelin (SM)	28	TRUE
SM (d41:2)	Sphingomyelin (SM)	28	TRUE
SM (d42:0)	Sphingomyelin (SM)	28	TRUE
SM (d42:1)	Sphingomyelin (SM)	28	TRUE
SM (d42:2) A	Sphingomyelin (SM)	28	TRUE
SM (d42:2) B	Sphingomyelin (SM)	28	TRUE
SM (d42:3)	Sphingomyelin (SM)	28	TRUE
SM (d43:1)	Sphingomyelin (SM)	28	TRUE
SM (d43:2)	Sphingomyelin (SM)	28	TRUE
SM (d44:2)	Sphingomyelin (SM)	28	TRUE
TG(40:0)		179	FALSE
TG(40:1)		179	FALSE
TG(42:0)		179	FALSE
TG(42:1)		179	FALSE
TG(42:2)		179	FALSE
TG(44:0)		179	FALSE
TG(44:1)		179	FALSE
TG(44:2)		179	FALSE
TG(46:0)		179	FALSE
TG(46:1)		179	FALSE
TG(46:2)		179	FALSE
TG(46:3) A		179	FALSE
TG(48:0)		179	FALSE
TG(48:1)		179	FALSE
TG(48:2)		179	FALSE
TG(48:3)		179	FALSE
TG(48:4) A		179	FALSE
TG(49:0)		179	FALSE
TG(49:1)		179	FALSE
TG(49:2)		179	FALSE
TG(50:1)		179	FALSE
TG(50:2)		179	FALSE
TG(50:3) A		179	FALSE
TG(50:4)		179	FALSE
TG(51:1)		179	FALSE
TG(51:2)		179	FALSE
TG(51:3)		179	FALSE
TG(51:4)		179	FALSE
TG(52:1)		179	FALSE
TG(52:2)		179	FALSE
TG(52:3)		179	FALSE
TG(52:4)		179	FALSE
TG(53:1)		179	FALSE
TG(53:2)		179	FALSE
TG(53:3)		179	FALSE
TG(53:4)		179	FALSE
TG(54:1)		179	FALSE
TG(54:2)		179	FALSE
TG(54:3)		179	FALSE
TG(54:4)		179	FALSE
TG(54:5) A		179	FALSE
TG(54:5) B		179	FALSE
TG(54:6) A		179	FALSE
TG(54:6) C		179	FALSE
TG(54:7) A		179	FALSE
TG(54:7) B		179	FALSE
TG(55:2)		179	FALSE
TG(55:3)		179	FALSE
TG(56:2)		179	FALSE
TG(56:3)		179	FALSE
TG(56:4)		179	FALSE
TG(56:5) A		179	FALSE
TG(56:5) C		179	FALSE
TG(56:6)		179	FALSE
TG(56:7) A		179	FALSE
TG(56:7) B		179	FALSE
TG(56:8) A		179	FALSE
TG(56:8) B		179	FALSE
TG(57:2)		179	FALSE
TG(58:1)		179	FALSE
TG(58:10)		179	FALSE
TG(58:2)		179	FALSE
TG(58:3)		179	FALSE
TG(58:4)		179	FALSE
TG(58:5)		179	FALSE
TG(58:6)		179	FALSE
TG(58:8)		179	FALSE
TG(58:9)		179	FALSE
TG(59:3)		179	FALSE
TG(60:2)		179	FALSE
TG(60:3)		179	FALSE
TG(60:4)		179	FALSE
TG(60:5)		179	FALSE
TG(60:6)		179	FALSE
TG(62:2)		179	FALSE
TG(62:3)		179	FALSE
TG(62:4)		179	FALSE
TG(64:3)		179	FALSE
TG(64:4)		179	FALSE

### Sheet: S9_Class_Trajectories
Lipid_class	Number_of_species	T0	T1	T2	T3	T4	T5	T6	T7	T8	T9	T10
Ceramide	18	-0.282709	0.856324	0.569862	2.50911	0.190214	-0.409296	-0.59788	-0.741612	-0.776531	-0.533563	-0.783925
Sphingomyelin (SM)	28	0.160704	1.42064	1.6379	1.31292	0.156754	-0.771106	-0.799246	-0.813573	-0.781489	-0.768005	-0.827151
LPC	9	-0.500526	-0.368344	-0.265627	-0.42379	-0.601301	-0.0382207	2.6907	-0.629875	-0.564655	0.75859	-0.0569539
PE	20	0.440826	1.1254	1.12795	1.72572	-0.0193374	-0.78039	-0.761046	-0.82435	-0.808689	-0.624376	-0.67507

### Sheet: S9_Class_Counts
Lipid_class	Number_of_species
Ceramide	18
Sphingomyelin (SM)	28
LPC	9
PE	20
