## Supplementary Data Tables 1-18 for "Dense Longitudinal Multi-Omics Reveals Microbial–Metabolic–Immune Succession During Immune Checkpoint Therapy": S10_Cer-SM_and_LPC-ratios_ratio_calculations.xlsx

### Sheet: Sheet1
timepoint	ratio	numerator_class	denominator_class	numerator_sum	denominator_sum	ratio_value
T0	Ceramide / SM	Ceramide	Sphingomyelin (SM)	168.125	18.0572	9.31073
T1	Ceramide / SM	Ceramide	Sphingomyelin (SM)	470.831	40.2872	11.6869
T2	Ceramide / SM	Ceramide	Sphingomyelin (SM)	387.101	39.0453	9.91417
T3	Ceramide / SM	Ceramide	Sphingomyelin (SM)	913.841	36.0822	25.3267
T4	Ceramide / SM	Ceramide	Sphingomyelin (SM)	398.889	25.1892	15.8357
T5	Ceramide / SM	Ceramide	Sphingomyelin (SM)	84.7669	2.2574	37.5506
T6	Ceramide / SM	Ceramide	Sphingomyelin (SM)	40.2848	1.58771	25.3729
T7	Ceramide / SM	Ceramide	Sphingomyelin (SM)	22.5052	1.40924	15.9697
T8	Ceramide / SM	Ceramide	Sphingomyelin (SM)	17.5103	1.24188	14.0998
T9	Ceramide / SM	Ceramide	Sphingomyelin (SM)	71.6011	1.43536	49.8837
T10	Ceramide / SM	Ceramide	Sphingomyelin (SM)	16.8061	1.08705	15.4603
T0	LPC / PE	LPC	PE	0.54488	33.8241	0.0161092
T1	LPC / PE	LPC	PE	0.775071	103.281	0.0075045
T2	LPC / PE	LPC	PE	1.04898	70.1951	0.0149437
T3	LPC / PE	LPC	PE	0.727459	99.7477	0.00729299
T4	LPC / PE	LPC	PE	0.427234	16.9588	0.0251925
T5	LPC / PE	LPC	PE	1.34779	0.780681	1.72642
T6	LPC / PE	LPC	PE	6.673	1.51106	4.41611
T7	LPC / PE	LPC	PE	0.392341	0.677859	0.578795
T8	LPC / PE	LPC	PE	0.560612	0.651774	0.860133
T9	LPC / PE	LPC	PE	2.64662	1.32958	1.99057
T10	LPC / PE	LPC	PE	1.40816	0.948291	1.48495
