## Supplementary Data Tables 1-18 for "Dense Longitudinal Multi-Omics Reveals Microbial–Metabolic–Immune Succession During Immune Checkpoint Therapy": S11_Twelve_population_immune_matrix.csv

feature	display_name	T0	T1	T2	T3	T4	T5	T6	T7	T8	T9
Plasma_resting_B	Plasma / resting B	0.7047609475717894	1.266333740978172	0.6482983164849052	0.3128123804032967	0.0	0.9599372364833688	1.099325468199095	0.9364355198882892	2.547631491983222	1.524464898007862
HSC_MEP	HSC / MEP	0.0	0.5200371848957142	0.9807196176568996	1.556192610092457	0.1462936806580207	2.403234404032045	0.2495180782913961	0.9004850298488477	1.478574736990838	1.764944657533781
Other_T	Other T	0.4618900616151534	0.647826739558134	1.026067674289203	0.2498053057379843	0.0	1.406197134411948	1.349128714401544	0.9876523693002296	2.722193370064291	1.149238630621511
Activated_helper_T	Activated helper T	0.6578832451799576	0.8982685160133204	0.975006819864315	0.7277018815674958	0.3477032302450055	1.422393296788628	1.482508310518066	0.0	2.172767694706669	1.315767005116541
pDC_Basophil_NKT	pDC / basophil / NKT	0.3876170051003116	0.5786960059723033	0.8302359025881194	0.0	0.192027581828159	0.3108518702774118	1.332869429783135	1.318858374710064	3.90937281519605	1.139471014544446
Helper_T	Helper T	0.2569179418683865	0.7319867462417615	0.7543476724366812	0.090207967533119	0.0	1.520355954293632	1.813022314924857	0.7815390329893204	2.770530300675331	1.281092069036912
Memory_exhausted_B	Memory / exhausted B	0.2428748930295385	0.7796917993694379	0.6288106510744492	0.1662759992712179	0.0	0.931739060646554	1.554485086606716	1.358589365610126	3.054412599365609	1.28312054502635
Naive_memory_T	Naive / memory T	0.0	0.8695766316781997	0.6528587337712793	0.2693310291884401	0.1674233223129474	2.022658121168128	1.290383801361685	0.8780991719376374	2.614859608869524	1.234809579712159
Macrophages	Macrophages	1.448545074087709	1.774874433094729	1.537696585182586	1.235839513182048	1.446547010625575	0.0	0.3369781586576481	0.223861805793822	0.2479185773342065	1.747738842041675
Activated_NK	Activated NK	1.173527692510384	1.034646979814334	1.187621671291234	0.8246803251289831	0.8182802087050222	1.052864391804851	0.6125677657481423	0.0	2.022690393697813	1.273120571299237
Monocytes_myeloid_progenitors	Monocytes / myeloid prog.	1.540395170837855	1.511576138560191	1.580609578779822	1.505666155618503	1.272188469361082	0.6273331632766598	0.1893757455466508	0.0185708009640058	0.0	1.75428477705523
Monocytes_neutrophils	Monocytes / neutrophils	1.619311261889448	1.530179711928127	1.700105733235648	1.283205781733538	1.256510060610136	0.3796159408643855	0.0278408377918337	0.0	0.3982419875500343	1.804988684396849
