## Supplementary Data Tables 1-18 for "Dense Longitudinal Multi-Omics Reveals Microbial–Metabolic–Immune Succession During Immune Checkpoint Therapy": S13_Immune_Model_Response_Aligned_Summaries.xlsx

### Sheet: README
Supplementary table	Eight-model immune response-aligned summaries
Source file	S8_response_aligned_model_values.csv
Provenance	Directly imported from user-provided Upload.zip; original values retained.
Interpretation	Percentile-based response-aligned descriptive summaries from one patient, not independent response groups or original continuous feature values.
Validation	Original row counts, identifiers and duplicates audited; derived summaries explicitly labeled.
Missing values	Missing input fields remain blank; not imputed.

### Sheet: S13A_Source_Values
model	model_display	response_state	mean_percentile
Model1ImmuneSystem	Immune system	Stable disease	45.125
Model1ImmuneSystem	Immune system	Partial response	68.4375
Model1ImmuneSystem	Immune system	Complete response	62.5
Model2GranulocyteSystem	Granulocyte	Stable disease	49.3333
Model2GranulocyteSystem	Granulocyte	Partial response	60.8333
Model2GranulocyteSystem	Granulocyte	Complete response	60.5556
Model3MonocyteSystem	Monocyte	Stable disease	52.5
Model3MonocyteSystem	Monocyte	Partial response	54.375
Model3MonocyteSystem	Monocyte	Complete response	59.5833
Model4NaturalKillerSystem	Natural killer	Stable disease	46.8
Model4NaturalKillerSystem	Natural killer	Partial response	58
Model4NaturalKillerSystem	Natural killer	Complete response	66.6667
Model5TInvariantSystem	T-invariant	Stable disease	39
Model5TInvariantSystem	T-invariant	Partial response	85
Model5TInvariantSystem	T-invariant	Complete response	61.6667
Model6T8System	T-CD8	Stable disease	43.2
Model6T8System	T-CD8	Partial response	65
Model6T8System	T-CD8	Complete response	68
Model7T4System	T-CD4	Stable disease	42
Model7T4System	T-CD4	Partial response	72.2727
Model7T4System	T-CD4	Complete response	65.1515
Model8BSystem	B cell	Stable disease	36.75
Model8BSystem	B cell	Partial response	83.75
Model8BSystem	B cell	Complete response	66.25

### Sheet: S13B_Model_Summary
model	model_display	Stable disease	Partial response	Complete response
Model1ImmuneSystem	Immune system	45.125	68.4375	62.5
Model2GranulocyteSystem	Granulocyte	49.3333	60.8333	60.5556
Model3MonocyteSystem	Monocyte	52.5	54.375	59.5833
Model4NaturalKillerSystem	Natural killer	46.8	58	66.6667
Model5TInvariantSystem	T-invariant	39	85	61.6667
Model6T8System	T-CD8	43.2	65	68
Model7T4System	T-CD4	42	72.2727	65.1515
Model8BSystem	B cell	36.75	83.75	66.25
