## Supplementary Data Tables 1-18 for "Dense Longitudinal Multi-Omics Reveals Microbial–Metabolic–Immune Succession During Immune Checkpoint Therapy": S18_Temporal_Mechanistic_Consolidation.xlsx

### Sheet: README
Item	Description
Purpose	Supplementary Table S18: stage-level temporal mechanistic consolidation with supporting primary-axis and immune trajectories.
Primary source	final_temporal_mechanistic_long.csv (90 records; 3 stages x 3 layers x 10 timepoints).
Duplicate	final_temporal_mechanistic_long - Copy.csv is byte-identical; excluded.
Additional source	immune_axis_trajectories.csv (5 primary axes x 4 domains x 10 timepoints).
Immune source	RNDA_immune_integration_ready.xlsx / 65_Zscores (65 immune features).
Primary interpretation	Stage-level microbial_function, chemical_footprint, immune_selected_composite use source z_value.
Transition formula	T4_to_T5_delta = T5 - T4; T5_to_T6_delta = T6 - T5; T4_to_T6_delta = T6 - T4.
Axis trajectories	Axis_Trajectories and Axis_Transitions preserve source value units; not assumed equivalent to stage z_value.
Immune features	Immune_65_Transitions provides all 65 z-score feature changes, not necessarily membership of the selected immune composite.
Caution	The ZIP does not explicitly document the exact membership/weighting used to construct each stage immune_selected_composite. Preserve source composite; do not reverse engineer.
Caution	Stage S1-S3 labels are biological stages, distinct from Supplementary Table numbering.
Caution	Repeated timepoints in one patient; these changes are descriptive, not independent-subject inference.

### Sheet: S18_Stage_Transitions
stage_id	stage_label	layer	measurement	T4	T5	T6	T4_to_T5_delta	T5_to_T6_delta	T4_to_T6_delta
S1	Early-state functional loss	chemical_footprint	z_value	0.407709	0.730151	0.839243	0.322442	0.109093	0.431534
S1	Early-state functional loss	immune_selected_composite	z_value	-0.0473807	-0.769865	-1.47021	-0.722484	-0.700348	-1.42283
S1	Early-state functional loss	microbial_function	z_value	0.488138	0.76197	0.845498	0.273833	0.0835275	0.35736
S2	Bifidobacterium transitional fermentation	chemical_footprint	z_value	-0.549557	0.625163	-0.172508	1.17472	-0.797671	0.377049
S2	Bifidobacterium transitional fermentation	immune_selected_composite	z_value	-1.08537	1.43648	0.428524	2.52184	-1.00795	1.51389
S2	Bifidobacterium transitional fermentation	microbial_function	z_value	-0.648951	1.64523	-0.0431551	2.29418	-1.68838	0.605796
S3	Clostridium later functional activation	chemical_footprint	z_value	-0.388797	-0.337059	2.98172	0.0517384	3.31878	3.37052
S3	Clostridium later functional activation	immune_selected_composite	z_value	-0.536898	0.557229	-0.182622	1.09413	-0.739852	0.354276
S3	Clostridium later functional activation	microbial_function	z_value	-0.49541	-0.469888	2.68485	0.0255215	3.15474	3.18026

### Sheet: S18_Stage_Longitudinal
stage_id	stage_label	layer	T	value	z_value
S1	Early-state functional loss	microbial_function	T0	-0.155401	-0.342304
S1	Early-state functional loss	chemical_footprint	T0	-0.318867	-0.378069
S1	Early-state functional loss	immune_selected_composite	T0	0.301519	0.301519
S1	Early-state functional loss	microbial_function	T1	-0.661667	-1.40028
S1	Early-state functional loss	chemical_footprint	T1	-1.25618	-1.38346
S1	Early-state functional loss	immune_selected_composite	T1	0.681543	0.681543
S1	Early-state functional loss	microbial_function	T2	-0.921217	-1.94268
S1	Early-state functional loss	chemical_footprint	T2	-1.72121	-1.88227
S1	Early-state functional loss	immune_selected_composite	T2	1.67763	1.67763
S1	Early-state functional loss	microbial_function	T3	-0.380775	-0.813284
S1	Early-state functional loss	chemical_footprint	T3	-0.802465	-0.896793
S1	Early-state functional loss	immune_selected_composite	T3	0.515851	0.515851
S1	Early-state functional loss	microbial_function	T4	0.241985	0.488138
S1	Early-state functional loss	chemical_footprint	T4	0.4137	0.407709
S1	Early-state functional loss	immune_selected_composite	T4	-0.0473807	-0.0473807
S1	Early-state functional loss	microbial_function	T5	0.373021	0.76197
S1	Early-state functional loss	chemical_footprint	T5	0.714307	0.730151
S1	Early-state functional loss	immune_selected_composite	T5	-0.769865	-0.769865
S1	Early-state functional loss	microbial_function	T6	0.41299	0.845498
S1	Early-state functional loss	chemical_footprint	T6	0.816012	0.839243
S1	Early-state functional loss	immune_selected_composite	T6	-1.47021	-1.47021
S1	Early-state functional loss	microbial_function	T7	0.425823	0.872314
S1	Early-state functional loss	chemical_footprint	T7	0.849438	0.875097
S1	Early-state functional loss	immune_selected_composite	T7	-1.09699	-1.09699
S1	Early-state functional loss	microbial_function	T8	0.423111	0.866648
S1	Early-state functional loss	chemical_footprint	T8	0.842554	0.867713
S1	Early-state functional loss	immune_selected_composite	T8	-0.966314	-0.966314
S1	Early-state functional loss	microbial_function	T9	0.326129	0.663977
S1	Early-state functional loss	chemical_footprint	T9	0.798707	0.820681
S1	Early-state functional loss	immune_selected_composite	T9	0.769976	0.769976
S2	Bifidobacterium transitional fermentation	microbial_function	T0	-0.57927	-0.652149
S2	Bifidobacterium transitional fermentation	chemical_footprint	T0	-0.559534	-0.557151
S2	Bifidobacterium transitional fermentation	immune_selected_composite	T0	-0.859015	-0.859015
S2	Bifidobacterium transitional fermentation	microbial_function	T1	-0.573137	-0.645179
S2	Bifidobacterium transitional fermentation	chemical_footprint	T1	-0.543513	-0.54056
S2	Bifidobacterium transitional fermentation	immune_selected_composite	T1	-0.615928	-0.615928
S2	Bifidobacterium transitional fermentation	microbial_function	T2	-0.578667	-0.651463
S2	Bifidobacterium transitional fermentation	chemical_footprint	T2	-0.558175	-0.555744
S2	Bifidobacterium transitional fermentation	immune_selected_composite	T2	-0.147156	-0.147156
S2	Bifidobacterium transitional fermentation	microbial_function	T3	-0.548784	-0.617504
S2	Bifidobacterium transitional fermentation	chemical_footprint	T3	-0.480262	-0.475058
S2	Bifidobacterium transitional fermentation	immune_selected_composite	T3	-0.793988	-0.793988
S2	Bifidobacterium transitional fermentation	microbial_function	T4	-0.576456	-0.648951
S2	Bifidobacterium transitional fermentation	chemical_footprint	T4	-0.5522	-0.549557
S2	Bifidobacterium transitional fermentation	immune_selected_composite	T4	-1.08537	-1.08537
S2	Bifidobacterium transitional fermentation	microbial_function	T5	1.44241	1.64523
S2	Bifidobacterium transitional fermentation	chemical_footprint	T5	0.582136	0.625163
S2	Bifidobacterium transitional fermentation	immune_selected_composite	T5	1.43648	1.43648
S2	Bifidobacterium transitional fermentation	microbial_function	T6	-0.0433602	-0.0431551
S2	Bifidobacterium transitional fermentation	chemical_footprint	T6	-0.188113	-0.172508
S2	Bifidobacterium transitional fermentation	immune_selected_composite	T6	0.428524	0.428524
S2	Bifidobacterium transitional fermentation	microbial_function	T7	-0.0729002	-0.0767236
S2	Bifidobacterium transitional fermentation	chemical_footprint	T7	-0.336721	-0.326406
S2	Bifidobacterium transitional fermentation	immune_selected_composite	T7	-0.291685	-0.291685
S2	Bifidobacterium transitional fermentation	microbial_function	T8	1.94943	2.22139
S2	Bifidobacterium transitional fermentation	chemical_footprint	T8	2.70299	2.82152
S2	Bifidobacterium transitional fermentation	immune_selected_composite	T8	2.01767	2.01767
S2	Bifidobacterium transitional fermentation	microbial_function	T9	-0.473096	-0.531495
S2	Bifidobacterium transitional fermentation	chemical_footprint	T9	-0.281964	-0.269699
S2	Bifidobacterium transitional fermentation	immune_selected_composite	T9	-0.283671	-0.283671
S3	Clostridium later functional activation	microbial_function	T0	-0.391451	-0.503239
S3	Clostridium later functional activation	chemical_footprint	T0	-0.446801	-0.404669
S3	Clostridium later functional activation	immune_selected_composite	T0	0.552956	0.552956
S3	Clostridium later functional activation	microbial_function	T1	-0.388129	-0.498837
S3	Clostridium later functional activation	chemical_footprint	T1	-0.437976	-0.395745
S3	Clostridium later functional activation	immune_selected_composite	T1	0.485974	0.485974
S3	Clostridium later functional activation	microbial_function	T2	-0.395241	-0.508262
S3	Clostridium later functional activation	chemical_footprint	T2	-0.456871	-0.414852
S3	Clostridium later functional activation	immune_selected_composite	T2	0.463656	0.463656
S3	Clostridium later functional activation	microbial_function	T3	-0.339961	-0.435005
S3	Clostridium later functional activation	chemical_footprint	T3	-0.310006	-0.266341
S3	Clostridium later functional activation	immune_selected_composite	T3	-0.819527	-0.819527
S3	Clostridium later functional activation	microbial_function	T4	-0.385542	-0.49541
S3	Clostridium later functional activation	chemical_footprint	T4	-0.431105	-0.388797
S3	Clostridium later functional activation	immune_selected_composite	T4	-0.536898	-0.536898
S3	Clostridium later functional activation	microbial_function	T5	-0.366284	-0.469888
S3	Clostridium later functional activation	chemical_footprint	T5	-0.37994	-0.337059
S3	Clostridium later functional activation	immune_selected_composite	T5	0.557229	0.557229
S3	Clostridium later functional activation	microbial_function	T6	2.01429	2.68485
S3	Clostridium later functional activation	chemical_footprint	T6	2.90205	2.98172
S3	Clostridium later functional activation	immune_selected_composite	T6	-0.182622	-0.182622
S3	Clostridium later functional activation	microbial_function	T7	0.759725	1.0223
S3	Clostridium later functional activation	chemical_footprint	T7	-0.432865	-0.390576
S3	Clostridium later functional activation	immune_selected_composite	T7	-1.54828	-1.54828
S3	Clostridium later functional activation	microbial_function	T8	-0.373947	-0.480043
S3	Clostridium later functional activation	chemical_footprint	T8	-0.400298	-0.357645
S3	Clostridium later functional activation	immune_selected_composite	T8	-0.0088348	-0.0088348
S3	Clostridium later functional activation	microbial_function	T9	-0.250514	-0.31647
S3	Clostridium later functional activation	chemical_footprint	T9	-0.0723691	-0.0260401
S3	Clostridium later functional activation	immune_selected_composite	T9	0.529737	0.529737

### Sheet: Axis_Transitions
primary_axis_id	primary_axis_label	direction	domain	T4	T5	T6	T4_to_T5_delta	T5_to_T6_delta	T4_to_T6_delta
A1_Clostridium_lipid_CoA	Clostridium lipid/CoA -> fatty-acid/LPC remodeling	gain/emergence	chemical_footprint	-0.431105	-0.37994	2.90205	0.0511649	3.28199	3.33316
A1_Clostridium_lipid_CoA	Clostridium lipid/CoA -> fatty-acid/LPC remodeling	gain/emergence	combined_descriptive	-0.444399	-0.418529	2.49048	0.0258692	2.90901	2.93488
A1_Clostridium_lipid_CoA	Clostridium lipid/CoA -> fatty-acid/LPC remodeling	gain/emergence	microbial_function	-0.333333	-0.333333	1.33231	0	1.66564	1.66564
A1_Clostridium_lipid_CoA	Clostridium lipid/CoA -> fatty-acid/LPC remodeling	gain/emergence	transition_direction	-0.333333	-0.333333	1.33231	0	1.66564	1.66564
A2_Bifidobacterium_fermentation	Bifidobacterium fermentation -> fermentation acids / indole-3-lactate	gain/emergence	chemical_footprint	-0.606567	0.495297	-0.162844	1.10186	-0.65814	0.443724
A2_Bifidobacterium_fermentation	Bifidobacterium fermentation -> fermentation acids / indole-3-lactate	gain/emergence	combined_descriptive	-0.618595	1.54806	0.0444766	2.16666	-1.50358	0.663071
A2_Bifidobacterium_fermentation	Bifidobacterium fermentation -> fermentation acids / indole-3-lactate	gain/emergence	microbial_function	-0.533267	2.11766	0.182326	2.65093	-1.93533	0.715593
A2_Bifidobacterium_fermentation	Bifidobacterium fermentation -> fermentation acids / indole-3-lactate	gain/emergence	transition_direction	-0.533267	2.11766	0.182326	2.65093	-1.93533	0.715593
A3_Bifidobacterium_carbohydrate	Bifidobacterium carbohydrate -> carbohydrate metabolites	gain/emergence	chemical_footprint	-0.497833	0.668975	-0.213383	1.16681	-0.882358	0.28445
A3_Bifidobacterium_carbohydrate	Bifidobacterium carbohydrate -> carbohydrate metabolites	gain/emergence	combined_descriptive	-0.574745	1.21618	-0.163252	1.79093	-1.37943	0.411493
A3_Bifidobacterium_carbohydrate	Bifidobacterium carbohydrate -> carbohydrate metabolites	gain/emergence	microbial_function	-0.623688	1.68771	-0.108266	2.31139	-1.79597	0.515422
A3_Bifidobacterium_carbohydrate	Bifidobacterium carbohydrate -> carbohydrate metabolites	gain/emergence	transition_direction	-0.623688	1.68771	-0.108266	2.31139	-1.79597	0.515422
A4_Fusobacterium_purine_loss	Fusobacterium functional loss -> purine remodeling	loss/deactivation	chemical_footprint	-0.661787	-0.592766	-0.802894	0.0690213	-0.210128	-0.141106
A4_Fusobacterium_purine_loss	Fusobacterium functional loss -> purine remodeling	loss/deactivation	combined_descriptive	-0.708144	-0.706199	-0.825892	0.00194459	-0.119693	-0.117748
A4_Fusobacterium_purine_loss	Fusobacterium functional loss -> purine remodeling	loss/deactivation	microbial_function	-0.691632	-0.76109	-0.76109	-0.0694573	0	-0.0694573
A4_Fusobacterium_purine_loss	Fusobacterium functional loss -> purine remodeling	loss/deactivation	transition_direction	0.691632	0.76109	0.76109	0.0694573	0	0.0694573
A5_Early_SM_marker	Early Bacteroides/Fusobacterium loss -> sphingomyelin remodeling	loss/deactivation	chemical_footprint	-0.165613	-0.835848	-0.829131	-0.670235	0.00671684	-0.663518
A5_Early_SM_marker	Early Bacteroides/Fusobacterium loss -> sphingomyelin remodeling	loss/deactivation	combined_descriptive	-0.400339	-0.849352	-0.846008	-0.449013	0.00334431	-0.445669
A5_Early_SM_marker	Early Bacteroides/Fusobacterium loss -> sphingomyelin remodeling	loss/deactivation	microbial_function	-0.572199	-0.763666	-0.763666	-0.191467	0	-0.191467
A5_Early_SM_marker	Early Bacteroides/Fusobacterium loss -> sphingomyelin remodeling	loss/deactivation	transition_direction	0.572199	0.763666	0.763666	0.191467	0	0.191467

### Sheet: Axis_Trajectories
primary_axis_id	primary_axis_label	primary_axis_direction	domain	T	value
A1_Clostridium_lipid_CoA	Clostridium lipid/CoA -> fatty-acid/LPC remodeling	gain/emergence	microbial_function	T0	-0.333333
A1_Clostridium_lipid_CoA	Clostridium lipid/CoA -> fatty-acid/LPC remodeling	gain/emergence	microbial_function	T1	-0.333333
A1_Clostridium_lipid_CoA	Clostridium lipid/CoA -> fatty-acid/LPC remodeling	gain/emergence	microbial_function	T2	-0.333333
A1_Clostridium_lipid_CoA	Clostridium lipid/CoA -> fatty-acid/LPC remodeling	gain/emergence	microbial_function	T3	-0.333333
A1_Clostridium_lipid_CoA	Clostridium lipid/CoA -> fatty-acid/LPC remodeling	gain/emergence	microbial_function	T4	-0.333333
A1_Clostridium_lipid_CoA	Clostridium lipid/CoA -> fatty-acid/LPC remodeling	gain/emergence	microbial_function	T5	-0.333333
A1_Clostridium_lipid_CoA	Clostridium lipid/CoA -> fatty-acid/LPC remodeling	gain/emergence	microbial_function	T6	1.33231
A1_Clostridium_lipid_CoA	Clostridium lipid/CoA -> fatty-acid/LPC remodeling	gain/emergence	microbial_function	T7	1.33333
A1_Clostridium_lipid_CoA	Clostridium lipid/CoA -> fatty-acid/LPC remodeling	gain/emergence	microbial_function	T8	-0.333333
A1_Clostridium_lipid_CoA	Clostridium lipid/CoA -> fatty-acid/LPC remodeling	gain/emergence	microbial_function	T9	-0.333333
A1_Clostridium_lipid_CoA	Clostridium lipid/CoA -> fatty-acid/LPC remodeling	gain/emergence	chemical_footprint	T0	-0.446801
A1_Clostridium_lipid_CoA	Clostridium lipid/CoA -> fatty-acid/LPC remodeling	gain/emergence	chemical_footprint	T1	-0.437976
A1_Clostridium_lipid_CoA	Clostridium lipid/CoA -> fatty-acid/LPC remodeling	gain/emergence	chemical_footprint	T2	-0.456871
A1_Clostridium_lipid_CoA	Clostridium lipid/CoA -> fatty-acid/LPC remodeling	gain/emergence	chemical_footprint	T3	-0.310006
A1_Clostridium_lipid_CoA	Clostridium lipid/CoA -> fatty-acid/LPC remodeling	gain/emergence	chemical_footprint	T4	-0.431105
A1_Clostridium_lipid_CoA	Clostridium lipid/CoA -> fatty-acid/LPC remodeling	gain/emergence	chemical_footprint	T5	-0.37994
A1_Clostridium_lipid_CoA	Clostridium lipid/CoA -> fatty-acid/LPC remodeling	gain/emergence	chemical_footprint	T6	2.90205
A1_Clostridium_lipid_CoA	Clostridium lipid/CoA -> fatty-acid/LPC remodeling	gain/emergence	chemical_footprint	T7	-0.432865
A1_Clostridium_lipid_CoA	Clostridium lipid/CoA -> fatty-acid/LPC remodeling	gain/emergence	chemical_footprint	T8	-0.400298
A1_Clostridium_lipid_CoA	Clostridium lipid/CoA -> fatty-acid/LPC remodeling	gain/emergence	chemical_footprint	T9	-0.0723691
A1_Clostridium_lipid_CoA	Clostridium lipid/CoA -> fatty-acid/LPC remodeling	gain/emergence	combined_descriptive	T0	-0.452335
A1_Clostridium_lipid_CoA	Clostridium lipid/CoA -> fatty-acid/LPC remodeling	gain/emergence	combined_descriptive	T1	-0.447872
A1_Clostridium_lipid_CoA	Clostridium lipid/CoA -> fatty-acid/LPC remodeling	gain/emergence	combined_descriptive	T2	-0.457426
A1_Clostridium_lipid_CoA	Clostridium lipid/CoA -> fatty-acid/LPC remodeling	gain/emergence	combined_descriptive	T3	-0.383171
A1_Clostridium_lipid_CoA	Clostridium lipid/CoA -> fatty-acid/LPC remodeling	gain/emergence	combined_descriptive	T4	-0.444399
A1_Clostridium_lipid_CoA	Clostridium lipid/CoA -> fatty-acid/LPC remodeling	gain/emergence	combined_descriptive	T5	-0.418529
A1_Clostridium_lipid_CoA	Clostridium lipid/CoA -> fatty-acid/LPC remodeling	gain/emergence	combined_descriptive	T6	2.49048
A1_Clostridium_lipid_CoA	Clostridium lipid/CoA -> fatty-acid/LPC remodeling	gain/emergence	combined_descriptive	T7	0.805097
A1_Clostridium_lipid_CoA	Clostridium lipid/CoA -> fatty-acid/LPC remodeling	gain/emergence	combined_descriptive	T8	-0.428822
A1_Clostridium_lipid_CoA	Clostridium lipid/CoA -> fatty-acid/LPC remodeling	gain/emergence	combined_descriptive	T9	-0.26302
A1_Clostridium_lipid_CoA	Clostridium lipid/CoA -> fatty-acid/LPC remodeling	gain/emergence	transition_direction	T0	-0.333333
A1_Clostridium_lipid_CoA	Clostridium lipid/CoA -> fatty-acid/LPC remodeling	gain/emergence	transition_direction	T1	-0.333333
A1_Clostridium_lipid_CoA	Clostridium lipid/CoA -> fatty-acid/LPC remodeling	gain/emergence	transition_direction	T2	-0.333333
A1_Clostridium_lipid_CoA	Clostridium lipid/CoA -> fatty-acid/LPC remodeling	gain/emergence	transition_direction	T3	-0.333333
A1_Clostridium_lipid_CoA	Clostridium lipid/CoA -> fatty-acid/LPC remodeling	gain/emergence	transition_direction	T4	-0.333333
A1_Clostridium_lipid_CoA	Clostridium lipid/CoA -> fatty-acid/LPC remodeling	gain/emergence	transition_direction	T5	-0.333333
A1_Clostridium_lipid_CoA	Clostridium lipid/CoA -> fatty-acid/LPC remodeling	gain/emergence	transition_direction	T6	1.33231
A1_Clostridium_lipid_CoA	Clostridium lipid/CoA -> fatty-acid/LPC remodeling	gain/emergence	transition_direction	T7	1.33333
A1_Clostridium_lipid_CoA	Clostridium lipid/CoA -> fatty-acid/LPC remodeling	gain/emergence	transition_direction	T8	-0.333333
A1_Clostridium_lipid_CoA	Clostridium lipid/CoA -> fatty-acid/LPC remodeling	gain/emergence	transition_direction	T9	-0.333333
A2_Bifidobacterium_fermentation	Bifidobacterium fermentation -> fermentation acids / indole-3-lactate	gain/emergence	microbial_function	T0	-0.533267
A2_Bifidobacterium_fermentation	Bifidobacterium fermentation -> fermentation acids / indole-3-lactate	gain/emergence	microbial_function	T1	-0.533267
A2_Bifidobacterium_fermentation	Bifidobacterium fermentation -> fermentation acids / indole-3-lactate	gain/emergence	microbial_function	T2	-0.533267
A2_Bifidobacterium_fermentation	Bifidobacterium fermentation -> fermentation acids / indole-3-lactate	gain/emergence	microbial_function	T3	-0.533267
A2_Bifidobacterium_fermentation	Bifidobacterium fermentation -> fermentation acids / indole-3-lactate	gain/emergence	microbial_function	T4	-0.533267
A2_Bifidobacterium_fermentation	Bifidobacterium fermentation -> fermentation acids / indole-3-lactate	gain/emergence	microbial_function	T5	2.11766
A2_Bifidobacterium_fermentation	Bifidobacterium fermentation -> fermentation acids / indole-3-lactate	gain/emergence	microbial_function	T6	0.182326
A2_Bifidobacterium_fermentation	Bifidobacterium fermentation -> fermentation acids / indole-3-lactate	gain/emergence	microbial_function	T7	-0.014003
A2_Bifidobacterium_fermentation	Bifidobacterium fermentation -> fermentation acids / indole-3-lactate	gain/emergence	microbial_function	T8	0.913621
A2_Bifidobacterium_fermentation	Bifidobacterium fermentation -> fermentation acids / indole-3-lactate	gain/emergence	microbial_function	T9	-0.533267
A2_Bifidobacterium_fermentation	Bifidobacterium fermentation -> fermentation acids / indole-3-lactate	gain/emergence	chemical_footprint	T0	-0.621445
A2_Bifidobacterium_fermentation	Bifidobacterium fermentation -> fermentation acids / indole-3-lactate	gain/emergence	chemical_footprint	T1	-0.592418
A2_Bifidobacterium_fermentation	Bifidobacterium fermentation -> fermentation acids / indole-3-lactate	gain/emergence	chemical_footprint	T2	-0.599754
A2_Bifidobacterium_fermentation	Bifidobacterium fermentation -> fermentation acids / indole-3-lactate	gain/emergence	chemical_footprint	T3	-0.445595
A2_Bifidobacterium_fermentation	Bifidobacterium fermentation -> fermentation acids / indole-3-lactate	gain/emergence	chemical_footprint	T4	-0.606567
A2_Bifidobacterium_fermentation	Bifidobacterium fermentation -> fermentation acids / indole-3-lactate	gain/emergence	chemical_footprint	T5	0.495297
A2_Bifidobacterium_fermentation	Bifidobacterium fermentation -> fermentation acids / indole-3-lactate	gain/emergence	chemical_footprint	T6	-0.162844
A2_Bifidobacterium_fermentation	Bifidobacterium fermentation -> fermentation acids / indole-3-lactate	gain/emergence	chemical_footprint	T7	-0.345481
A2_Bifidobacterium_fermentation	Bifidobacterium fermentation -> fermentation acids / indole-3-lactate	gain/emergence	chemical_footprint	T8	2.587
A2_Bifidobacterium_fermentation	Bifidobacterium fermentation -> fermentation acids / indole-3-lactate	gain/emergence	chemical_footprint	T9	-0.138909
A2_Bifidobacterium_fermentation	Bifidobacterium fermentation -> fermentation acids / indole-3-lactate	gain/emergence	combined_descriptive	T0	-0.626548
A2_Bifidobacterium_fermentation	Bifidobacterium fermentation -> fermentation acids / indole-3-lactate	gain/emergence	combined_descriptive	T1	-0.611031
A2_Bifidobacterium_fermentation	Bifidobacterium fermentation -> fermentation acids / indole-3-lactate	gain/emergence	combined_descriptive	T2	-0.614952
A2_Bifidobacterium_fermentation	Bifidobacterium fermentation -> fermentation acids / indole-3-lactate	gain/emergence	combined_descriptive	T3	-0.532541
A2_Bifidobacterium_fermentation	Bifidobacterium fermentation -> fermentation acids / indole-3-lactate	gain/emergence	combined_descriptive	T4	-0.618595
A2_Bifidobacterium_fermentation	Bifidobacterium fermentation -> fermentation acids / indole-3-lactate	gain/emergence	combined_descriptive	T5	1.54806
A2_Bifidobacterium_fermentation	Bifidobacterium fermentation -> fermentation acids / indole-3-lactate	gain/emergence	combined_descriptive	T6	0.0444766
A2_Bifidobacterium_fermentation	Bifidobacterium fermentation -> fermentation acids / indole-3-lactate	gain/emergence	combined_descriptive	T7	-0.169998
A2_Bifidobacterium_fermentation	Bifidobacterium fermentation -> fermentation acids / indole-3-lactate	gain/emergence	combined_descriptive	T8	1.94972
A2_Bifidobacterium_fermentation	Bifidobacterium fermentation -> fermentation acids / indole-3-lactate	gain/emergence	combined_descriptive	T9	-0.36859
A2_Bifidobacterium_fermentation	Bifidobacterium fermentation -> fermentation acids / indole-3-lactate	gain/emergence	transition_direction	T0	-0.533267
A2_Bifidobacterium_fermentation	Bifidobacterium fermentation -> fermentation acids / indole-3-lactate	gain/emergence	transition_direction	T1	-0.533267
A2_Bifidobacterium_fermentation	Bifidobacterium fermentation -> fermentation acids / indole-3-lactate	gain/emergence	transition_direction	T2	-0.533267
A2_Bifidobacterium_fermentation	Bifidobacterium fermentation -> fermentation acids / indole-3-lactate	gain/emergence	transition_direction	T3	-0.533267
A2_Bifidobacterium_fermentation	Bifidobacterium fermentation -> fermentation acids / indole-3-lactate	gain/emergence	transition_direction	T4	-0.533267
A2_Bifidobacterium_fermentation	Bifidobacterium fermentation -> fermentation acids / indole-3-lactate	gain/emergence	transition_direction	T5	2.11766
A2_Bifidobacterium_fermentation	Bifidobacterium fermentation -> fermentation acids / indole-3-lactate	gain/emergence	transition_direction	T6	0.182326
A2_Bifidobacterium_fermentation	Bifidobacterium fermentation -> fermentation acids / indole-3-lactate	gain/emergence	transition_direction	T7	-0.014003
A2_Bifidobacterium_fermentation	Bifidobacterium fermentation -> fermentation acids / indole-3-lactate	gain/emergence	transition_direction	T8	0.913621
A2_Bifidobacterium_fermentation	Bifidobacterium fermentation -> fermentation acids / indole-3-lactate	gain/emergence	transition_direction	T9	-0.533267
A3_Bifidobacterium_carbohydrate	Bifidobacterium carbohydrate -> carbohydrate metabolites	gain/emergence	microbial_function	T0	-0.623688
A3_Bifidobacterium_carbohydrate	Bifidobacterium carbohydrate -> carbohydrate metabolites	gain/emergence	microbial_function	T1	-0.623688
A3_Bifidobacterium_carbohydrate	Bifidobacterium carbohydrate -> carbohydrate metabolites	gain/emergence	microbial_function	T2	-0.623688
A3_Bifidobacterium_carbohydrate	Bifidobacterium carbohydrate -> carbohydrate metabolites	gain/emergence	microbial_function	T3	-0.623688
A3_Bifidobacterium_carbohydrate	Bifidobacterium carbohydrate -> carbohydrate metabolites	gain/emergence	microbial_function	T4	-0.623688
A3_Bifidobacterium_carbohydrate	Bifidobacterium carbohydrate -> carbohydrate metabolites	gain/emergence	microbial_function	T5	1.68771
A3_Bifidobacterium_carbohydrate	Bifidobacterium carbohydrate -> carbohydrate metabolites	gain/emergence	microbial_function	T6	-0.108266
A3_Bifidobacterium_carbohydrate	Bifidobacterium carbohydrate -> carbohydrate metabolites	gain/emergence	microbial_function	T7	0.179281
A3_Bifidobacterium_carbohydrate	Bifidobacterium carbohydrate -> carbohydrate metabolites	gain/emergence	microbial_function	T8	1.9834
A3_Bifidobacterium_carbohydrate	Bifidobacterium carbohydrate -> carbohydrate metabolites	gain/emergence	microbial_function	T9	-0.623688
A3_Bifidobacterium_carbohydrate	Bifidobacterium carbohydrate -> carbohydrate metabolites	gain/emergence	chemical_footprint	T0	-0.497622
A3_Bifidobacterium_carbohydrate	Bifidobacterium carbohydrate -> carbohydrate metabolites	gain/emergence	chemical_footprint	T1	-0.494608
A3_Bifidobacterium_carbohydrate	Bifidobacterium carbohydrate -> carbohydrate metabolites	gain/emergence	chemical_footprint	T2	-0.516595
A3_Bifidobacterium_carbohydrate	Bifidobacterium carbohydrate -> carbohydrate metabolites	gain/emergence	chemical_footprint	T3	-0.51493
A3_Bifidobacterium_carbohydrate	Bifidobacterium carbohydrate -> carbohydrate metabolites	gain/emergence	chemical_footprint	T4	-0.497833
A3_Bifidobacterium_carbohydrate	Bifidobacterium carbohydrate -> carbohydrate metabolites	gain/emergence	chemical_footprint	T5	0.668975
A3_Bifidobacterium_carbohydrate	Bifidobacterium carbohydrate -> carbohydrate metabolites	gain/emergence	chemical_footprint	T6	-0.213383
A3_Bifidobacterium_carbohydrate	Bifidobacterium carbohydrate -> carbohydrate metabolites	gain/emergence	chemical_footprint	T7	-0.32796
A3_Bifidobacterium_carbohydrate	Bifidobacterium carbohydrate -> carbohydrate metabolites	gain/emergence	chemical_footprint	T8	2.81897
A3_Bifidobacterium_carbohydrate	Bifidobacterium carbohydrate -> carbohydrate metabolites	gain/emergence	chemical_footprint	T9	-0.425018
A3_Bifidobacterium_carbohydrate	Bifidobacterium carbohydrate -> carbohydrate metabolites	gain/emergence	combined_descriptive	T0	-0.574639
A3_Bifidobacterium_carbohydrate	Bifidobacterium carbohydrate -> carbohydrate metabolites	gain/emergence	combined_descriptive	T1	-0.573132
A3_Bifidobacterium_carbohydrate	Bifidobacterium carbohydrate -> carbohydrate metabolites	gain/emergence	combined_descriptive	T2	-0.584126
A3_Bifidobacterium_carbohydrate	Bifidobacterium carbohydrate -> carbohydrate metabolites	gain/emergence	combined_descriptive	T3	-0.583293
A3_Bifidobacterium_carbohydrate	Bifidobacterium carbohydrate -> carbohydrate metabolites	gain/emergence	combined_descriptive	T4	-0.574745
A3_Bifidobacterium_carbohydrate	Bifidobacterium carbohydrate -> carbohydrate metabolites	gain/emergence	combined_descriptive	T5	1.21618
A3_Bifidobacterium_carbohydrate	Bifidobacterium carbohydrate -> carbohydrate metabolites	gain/emergence	combined_descriptive	T6	-0.163252
A3_Bifidobacterium_carbohydrate	Bifidobacterium carbohydrate -> carbohydrate metabolites	gain/emergence	combined_descriptive	T7	-0.0703193
A3_Bifidobacterium_carbohydrate	Bifidobacterium carbohydrate -> carbohydrate metabolites	gain/emergence	combined_descriptive	T8	2.44566
A3_Bifidobacterium_carbohydrate	Bifidobacterium carbohydrate -> carbohydrate metabolites	gain/emergence	combined_descriptive	T9	-0.538337
A3_Bifidobacterium_carbohydrate	Bifidobacterium carbohydrate -> carbohydrate metabolites	gain/emergence	transition_direction	T0	-0.623688
A3_Bifidobacterium_carbohydrate	Bifidobacterium carbohydrate -> carbohydrate metabolites	gain/emergence	transition_direction	T1	-0.623688
A3_Bifidobacterium_carbohydrate	Bifidobacterium carbohydrate -> carbohydrate metabolites	gain/emergence	transition_direction	T2	-0.623688
A3_Bifidobacterium_carbohydrate	Bifidobacterium carbohydrate -> carbohydrate metabolites	gain/emergence	transition_direction	T3	-0.623688
A3_Bifidobacterium_carbohydrate	Bifidobacterium carbohydrate -> carbohydrate metabolites	gain/emergence	transition_direction	T4	-0.623688
A3_Bifidobacterium_carbohydrate	Bifidobacterium carbohydrate -> carbohydrate metabolites	gain/emergence	transition_direction	T5	1.68771
A3_Bifidobacterium_carbohydrate	Bifidobacterium carbohydrate -> carbohydrate metabolites	gain/emergence	transition_direction	T6	-0.108266
A3_Bifidobacterium_carbohydrate	Bifidobacterium carbohydrate -> carbohydrate metabolites	gain/emergence	transition_direction	T7	0.179281
A3_Bifidobacterium_carbohydrate	Bifidobacterium carbohydrate -> carbohydrate metabolites	gain/emergence	transition_direction	T8	1.9834
A3_Bifidobacterium_carbohydrate	Bifidobacterium carbohydrate -> carbohydrate metabolites	gain/emergence	transition_direction	T9	-0.623688
A4_Fusobacterium_purine_loss	Fusobacterium functional loss -> purine remodeling	loss/deactivation	microbial_function	T0	0.158421
A4_Fusobacterium_purine_loss	Fusobacterium functional loss -> purine remodeling	loss/deactivation	microbial_function	T1	1.37205
A4_Fusobacterium_purine_loss	Fusobacterium functional loss -> purine remodeling	loss/deactivation	microbial_function	T2	1.83836
A4_Fusobacterium_purine_loss	Fusobacterium functional loss -> purine remodeling	loss/deactivation	microbial_function	T3	0.67646
A4_Fusobacterium_purine_loss	Fusobacterium functional loss -> purine remodeling	loss/deactivation	microbial_function	T4	-0.691632
A4_Fusobacterium_purine_loss	Fusobacterium functional loss -> purine remodeling	loss/deactivation	microbial_function	T5	-0.76109
A4_Fusobacterium_purine_loss	Fusobacterium functional loss -> purine remodeling	loss/deactivation	microbial_function	T6	-0.76109
A4_Fusobacterium_purine_loss	Fusobacterium functional loss -> purine remodeling	loss/deactivation	microbial_function	T7	-0.76109
A4_Fusobacterium_purine_loss	Fusobacterium functional loss -> purine remodeling	loss/deactivation	microbial_function	T8	-0.76109
A4_Fusobacterium_purine_loss	Fusobacterium functional loss -> purine remodeling	loss/deactivation	microbial_function	T9	-0.309292
A4_Fusobacterium_purine_loss	Fusobacterium functional loss -> purine remodeling	loss/deactivation	chemical_footprint	T0	0.509096
A4_Fusobacterium_purine_loss	Fusobacterium functional loss -> purine remodeling	loss/deactivation	chemical_footprint	T1	1.13495
A4_Fusobacterium_purine_loss	Fusobacterium functional loss -> purine remodeling	loss/deactivation	chemical_footprint	T2	1.58732
A4_Fusobacterium_purine_loss	Fusobacterium functional loss -> purine remodeling	loss/deactivation	chemical_footprint	T3	0.535758
A4_Fusobacterium_purine_loss	Fusobacterium functional loss -> purine remodeling	loss/deactivation	chemical_footprint	T4	-0.661787
A4_Fusobacterium_purine_loss	Fusobacterium functional loss -> purine remodeling	loss/deactivation	chemical_footprint	T5	-0.592766
A4_Fusobacterium_purine_loss	Fusobacterium functional loss -> purine remodeling	loss/deactivation	chemical_footprint	T6	-0.802894
A4_Fusobacterium_purine_loss	Fusobacterium functional loss -> purine remodeling	loss/deactivation	chemical_footprint	T7	-0.838041
A4_Fusobacterium_purine_loss	Fusobacterium functional loss -> purine remodeling	loss/deactivation	chemical_footprint	T8	-0.823159
A4_Fusobacterium_purine_loss	Fusobacterium functional loss -> purine remodeling	loss/deactivation	chemical_footprint	T9	-0.767404
A4_Fusobacterium_purine_loss	Fusobacterium functional loss -> purine remodeling	loss/deactivation	combined_descriptive	T0	0.416179
A4_Fusobacterium_purine_loss	Fusobacterium functional loss -> purine remodeling	loss/deactivation	combined_descriptive	T1	1.42566
A4_Fusobacterium_purine_loss	Fusobacterium functional loss -> purine remodeling	loss/deactivation	combined_descriptive	T2	1.93423
A4_Fusobacterium_purine_loss	Fusobacterium functional loss -> purine remodeling	loss/deactivation	combined_descriptive	T3	0.710095
A4_Fusobacterium_purine_loss	Fusobacterium functional loss -> purine remodeling	loss/deactivation	combined_descriptive	T4	-0.708144
A4_Fusobacterium_purine_loss	Fusobacterium functional loss -> purine remodeling	loss/deactivation	combined_descriptive	T5	-0.706199
A4_Fusobacterium_purine_loss	Fusobacterium functional loss -> purine remodeling	loss/deactivation	combined_descriptive	T6	-0.825892
A4_Fusobacterium_purine_loss	Fusobacterium functional loss -> purine remodeling	loss/deactivation	combined_descriptive	T7	-0.845912
A4_Fusobacterium_purine_loss	Fusobacterium functional loss -> purine remodeling	loss/deactivation	combined_descriptive	T8	-0.837435
A4_Fusobacterium_purine_loss	Fusobacterium functional loss -> purine remodeling	loss/deactivation	combined_descriptive	T9	-0.562589
A4_Fusobacterium_purine_loss	Fusobacterium functional loss -> purine remodeling	loss/deactivation	transition_direction	T0	-0.158421
A4_Fusobacterium_purine_loss	Fusobacterium functional loss -> purine remodeling	loss/deactivation	transition_direction	T1	-1.37205
A4_Fusobacterium_purine_loss	Fusobacterium functional loss -> purine remodeling	loss/deactivation	transition_direction	T2	-1.83836
A4_Fusobacterium_purine_loss	Fusobacterium functional loss -> purine remodeling	loss/deactivation	transition_direction	T3	-0.67646
A4_Fusobacterium_purine_loss	Fusobacterium functional loss -> purine remodeling	loss/deactivation	transition_direction	T4	0.691632
A4_Fusobacterium_purine_loss	Fusobacterium functional loss -> purine remodeling	loss/deactivation	transition_direction	T5	0.76109
A4_Fusobacterium_purine_loss	Fusobacterium functional loss -> purine remodeling	loss/deactivation	transition_direction	T6	0.76109
A4_Fusobacterium_purine_loss	Fusobacterium functional loss -> purine remodeling	loss/deactivation	transition_direction	T7	0.76109
A4_Fusobacterium_purine_loss	Fusobacterium functional loss -> purine remodeling	loss/deactivation	transition_direction	T8	0.76109
A4_Fusobacterium_purine_loss	Fusobacterium functional loss -> purine remodeling	loss/deactivation	transition_direction	T9	0.309292
A5_Early_SM_marker	Early Bacteroides/Fusobacterium loss -> sphingomyelin remodeling	loss/deactivation	microbial_function	T0	0.163625
A5_Early_SM_marker	Early Bacteroides/Fusobacterium loss -> sphingomyelin remodeling	loss/deactivation	microbial_function	T1	1.0674
A5_Early_SM_marker	Early Bacteroides/Fusobacterium loss -> sphingomyelin remodeling	loss/deactivation	microbial_function	T2	1.73149
A5_Early_SM_marker	Early Bacteroides/Fusobacterium loss -> sphingomyelin remodeling	loss/deactivation	microbial_function	T3	0.285835
A5_Early_SM_marker	Early Bacteroides/Fusobacterium loss -> sphingomyelin remodeling	loss/deactivation	microbial_function	T4	-0.572199
A5_Early_SM_marker	Early Bacteroides/Fusobacterium loss -> sphingomyelin remodeling	loss/deactivation	microbial_function	T5	-0.763666
A5_Early_SM_marker	Early Bacteroides/Fusobacterium loss -> sphingomyelin remodeling	loss/deactivation	microbial_function	T6	-0.763666
A5_Early_SM_marker	Early Bacteroides/Fusobacterium loss -> sphingomyelin remodeling	loss/deactivation	microbial_function	T7	-0.763666
A5_Early_SM_marker	Early Bacteroides/Fusobacterium loss -> sphingomyelin remodeling	loss/deactivation	microbial_function	T8	-0.763666
A5_Early_SM_marker	Early Bacteroides/Fusobacterium loss -> sphingomyelin remodeling	loss/deactivation	microbial_function	T9	-0.103734
A5_Early_SM_marker	Early Bacteroides/Fusobacterium loss -> sphingomyelin remodeling	loss/deactivation	chemical_footprint	T0	0.128638
A5_Early_SM_marker	Early Bacteroides/Fusobacterium loss -> sphingomyelin remodeling	loss/deactivation	chemical_footprint	T1	1.37741
A5_Early_SM_marker	Early Bacteroides/Fusobacterium loss -> sphingomyelin remodeling	loss/deactivation	chemical_footprint	T2	1.8551
A5_Early_SM_marker	Early Bacteroides/Fusobacterium loss -> sphingomyelin remodeling	loss/deactivation	chemical_footprint	T3	1.06917
A5_Early_SM_marker	Early Bacteroides/Fusobacterium loss -> sphingomyelin remodeling	loss/deactivation	chemical_footprint	T4	-0.165613
A5_Early_SM_marker	Early Bacteroides/Fusobacterium loss -> sphingomyelin remodeling	loss/deactivation	chemical_footprint	T5	-0.835848
A5_Early_SM_marker	Early Bacteroides/Fusobacterium loss -> sphingomyelin remodeling	loss/deactivation	chemical_footprint	T6	-0.829131
A5_Early_SM_marker	Early Bacteroides/Fusobacterium loss -> sphingomyelin remodeling	loss/deactivation	chemical_footprint	T7	-0.860835
A5_Early_SM_marker	Early Bacteroides/Fusobacterium loss -> sphingomyelin remodeling	loss/deactivation	chemical_footprint	T8	-0.86195
A5_Early_SM_marker	Early Bacteroides/Fusobacterium loss -> sphingomyelin remodeling	loss/deactivation	chemical_footprint	T9	-0.83001
A5_Early_SM_marker	Early Bacteroides/Fusobacterium loss -> sphingomyelin remodeling	loss/deactivation	combined_descriptive	T0	0.18929
A5_Early_SM_marker	Early Bacteroides/Fusobacterium loss -> sphingomyelin remodeling	loss/deactivation	combined_descriptive	T1	1.35531
A5_Early_SM_marker	Early Bacteroides/Fusobacterium loss -> sphingomyelin remodeling	loss/deactivation	combined_descriptive	T2	1.99308
A5_Early_SM_marker	Early Bacteroides/Fusobacterium loss -> sphingomyelin remodeling	loss/deactivation	combined_descriptive	T3	0.731178
A5_Early_SM_marker	Early Bacteroides/Fusobacterium loss -> sphingomyelin remodeling	loss/deactivation	combined_descriptive	T4	-0.400339
A5_Early_SM_marker	Early Bacteroides/Fusobacterium loss -> sphingomyelin remodeling	loss/deactivation	combined_descriptive	T5	-0.849352
A5_Early_SM_marker	Early Bacteroides/Fusobacterium loss -> sphingomyelin remodeling	loss/deactivation	combined_descriptive	T6	-0.846008
A5_Early_SM_marker	Early Bacteroides/Fusobacterium loss -> sphingomyelin remodeling	loss/deactivation	combined_descriptive	T7	-0.861793
A5_Early_SM_marker	Early Bacteroides/Fusobacterium loss -> sphingomyelin remodeling	loss/deactivation	combined_descriptive	T8	-0.862348
A5_Early_SM_marker	Early Bacteroides/Fusobacterium loss -> sphingomyelin remodeling	loss/deactivation	combined_descriptive	T9	-0.449027
A5_Early_SM_marker	Early Bacteroides/Fusobacterium loss -> sphingomyelin remodeling	loss/deactivation	transition_direction	T0	-0.163625
A5_Early_SM_marker	Early Bacteroides/Fusobacterium loss -> sphingomyelin remodeling	loss/deactivation	transition_direction	T1	-1.0674
A5_Early_SM_marker	Early Bacteroides/Fusobacterium loss -> sphingomyelin remodeling	loss/deactivation	transition_direction	T2	-1.73149
A5_Early_SM_marker	Early Bacteroides/Fusobacterium loss -> sphingomyelin remodeling	loss/deactivation	transition_direction	T3	-0.285835
A5_Early_SM_marker	Early Bacteroides/Fusobacterium loss -> sphingomyelin remodeling	loss/deactivation	transition_direction	T4	0.572199
A5_Early_SM_marker	Early Bacteroides/Fusobacterium loss -> sphingomyelin remodeling	loss/deactivation	transition_direction	T5	0.763666
A5_Early_SM_marker	Early Bacteroides/Fusobacterium loss -> sphingomyelin remodeling	loss/deactivation	transition_direction	T6	0.763666
A5_Early_SM_marker	Early Bacteroides/Fusobacterium loss -> sphingomyelin remodeling	loss/deactivation	transition_direction	T7	0.763666
A5_Early_SM_marker	Early Bacteroides/Fusobacterium loss -> sphingomyelin remodeling	loss/deactivation	transition_direction	T8	0.763666
A5_Early_SM_marker	Early Bacteroides/Fusobacterium loss -> sphingomyelin remodeling	loss/deactivation	transition_direction	T9	0.103734

### Sheet: Immune_65_Transitions
model	feature	T4	T5	T6	T4_to_T5_delta	T5_to_T6_delta	T4_to_T6_delta
Model1ImmuneSystem	B naive, memory, and switched	-1.5737	0.653398	0.7409	2.2271	0.0875023	2.3146
Model1ImmuneSystem	B naive, switchable, and memory	-1.34452	1.42575	1.208	2.77026	-0.217746	2.55252
Model1ImmuneSystem	B plasma	-1.24881	0.77506	0.60403	2.02386	-0.17103	1.85284
Model1ImmuneSystem	Macrophage activated	0.947683	-0.988851	-1.21355	-1.93653	-0.224702	-2.16124
Model1ImmuneSystem	Monocyte	0.416057	-0.521271	-1.63007	-0.937328	-1.10879	-2.04612
Model1ImmuneSystem	Monocyte activated dendrite and macrophage	-0.964622	-1.33237	-1.39816	-0.367746	-0.0657966	-0.433543
Model1ImmuneSystem	Myeloid	-0.0548039	-1.02436	-1.44747	-0.969556	-0.423107	-1.39266
Model1ImmuneSystem	Natural killer activated	-0.717544	1.0622	-0.604204	1.77974	-1.6664	0.113341
Model1ImmuneSystem	Plasmacytoid dendrite and T natural killer	-0.56278	0.69681	0.790593	1.25959	0.0937828	1.35337
Model1ImmuneSystem	Progenitor	-0.753794	1.32415	0.998039	2.07794	-0.32611	1.75183
Model1ImmuneSystem	T CD4 activated	-0.708583	2.06171	0.608526	2.7703	-1.45319	1.31711
Model1ImmuneSystem	T helper 2, follicular, and memory	-1.1855	1.85488	0.671301	3.04039	-1.18358	1.8568
Model1ImmuneSystem	T memory terminal, mucosa, and regulatory	-1.20536	1.5327	1.01219	2.73806	-0.520507	2.21755
Model1ImmuneSystem	T memory, helper 17, and gamma delta	-0.972123	1.66757	0.692373	2.63969	-0.975199	1.6645
Model1ImmuneSystem	T mucosa and CD8 effector memory	-0.522563	0.86552	0.164675	1.38808	-0.700845	0.687238
Model1ImmuneSystem	T naive	-0.641094	1.50027	0.637533	2.14136	-0.862732	1.27863
Model2GranulocyteSystem	Basophil low density	-2.27946	-0.319262	0.730452	1.96019	1.04971	3.00991
Model2GranulocyteSystem	Eosinophil and basophil	-1.08871	0.708733	1.42497	1.79744	0.716241	2.51368
Model2GranulocyteSystem	Neutrophil	-1.11203	1.25344	-0.620844	2.36547	-1.87428	0.491186
Model2GranulocyteSystem	Neutrophil immature	-0.0399576	-0.524354	-1.52326	-0.484396	-0.998906	-1.4833
Model2GranulocyteSystem	Neutrophil low density	-1.36811	-0.389727	-0.63844	0.978386	-0.248713	0.729673
Model2GranulocyteSystem	Progenitor	-0.66887	0.557229	2.1376	1.2261	1.58037	2.80647
Model3MonocyteSystem	Macrophage activated acutely	1.06103	-0.30345	-0.892133	-1.36448	-0.588683	-1.95316
Model3MonocyteSystem	Macrophage activated chronically	-1.35925	-1.24199	-1.00363	0.117259	0.23836	0.35562
Model3MonocyteSystem	Monocyte	-0.580071	-0.351573	-1.04091	0.228498	-0.689334	-0.460836
Model3MonocyteSystem	Monocyte activated dendrite	-1.32544	-0.093048	0.895319	1.23239	0.988367	2.22076
Model3MonocyteSystem	Monocyte classical activated	-0.633009	0.976514	-0.531769	1.60952	-1.50828	0.10124
Model3MonocyteSystem	Monocyte intermediate and nonclassical	-1.29557	1.84438	-0.318089	3.13995	-2.16247	0.977483
Model3MonocyteSystem	Myeloid dendrite and progenitor	-0.623567	-0.89529	0.252069	-0.271723	1.14736	0.875636
Model3MonocyteSystem	Plasmacytoid dendrite	-1.17035	0.162842	1.22044	1.33319	1.05759	2.39078
Model4NaturalKillerSystem	Activated	-0.785615	-1.15365	-0.285109	-0.368037	0.868543	0.500506
Model4NaturalKillerSystem	Activated more	-1.28848	1.10892	1.22322	2.3974	0.114308	2.5117
Model4NaturalKillerSystem	CD56+CD16+	-1.57402	0.662834	0.9865	2.23685	0.323666	2.56052
Model4NaturalKillerSystem	CD56-CD16+	0.49911	-1.01538	-1.49296	-1.51449	-0.477583	-1.99207
Model4NaturalKillerSystem	CD56-CD16- and CD56+CD16+	-0.675849	-0.100494	0.778149	0.575355	0.878643	1.454
Model5TInvariantSystem	Gamma delta	-0.978058	0.971902	1.31449	1.94996	0.342591	2.29255
Model5TInvariantSystem	Gamma delta VD2- and VD2+	-1.44888	0.978193	1.83882	2.42707	0.860626	3.2877
Model5TInvariantSystem	Gamma delta activated	-1.69549	1.10264	0.832785	2.79813	-0.269851	2.52827
Model5TInvariantSystem	Mucosa and gamma delta VD2+	-1.39504	1.26964	1.08686	2.66468	-0.182786	2.4819
Model5TInvariantSystem	Natural killer	-0.434659	0.251257	1.07366	0.685916	0.8224	1.50832
Model5TInvariantSystem	Natural killer and gamma delta activated	-1.82606	1.40946	0.0080089	3.23552	-1.40145	1.83407
Model6T8System	Memory activated	-0.536898	0.628053	-0.182622	1.16495	-0.810675	0.354276
Model6T8System	Memory effector and central	-0.0059329	-2.14907	-0.243316	-2.14314	1.90575	-0.237383
Model6T8System	Memory terminal	-1.63149	1.19514	1.31253	2.82663	0.117383	2.94402
Model6T8System	Naive	-1.6534	0.717904	1.52381	2.3713	0.805902	3.1772
Model6T8System	Naive and memory	-1.1682	-0.723293	1.61916	0.444906	2.34245	2.78736
Model7T4System	Activated more	-0.740791	0.86431	-0.240486	1.6051	-1.1048	0.500305
Model7T4System	Helper 17 and terminal	-1.62321	1.12345	0.804136	2.74666	-0.319315	2.42735
Model7T4System	Helper 2 and 1 activated	-0.527479	-0.137078	-0.0673912	0.390401	0.0696863	0.460087
Model7T4System	Helper and memory	-1.31272	1.64689	0.310294	2.95962	-1.3366	1.62302
Model7T4System	Helper and regulatory	-0.979214	-0.161849	-0.422893	0.817365	-0.261044	0.556321
Model7T4System	Memory central and effector	-0.668428	0.564707	0.120725	1.23313	-0.443981	0.789153
Model7T4System	Memory effector	-1.0404	0.372753	-0.625372	1.41316	-0.998125	0.415031
Model7T4System	Naive	-1.26015	1.32117	0.761417	2.58132	-0.559754	2.02157
Model7T4System	Naive and memory	-1.28577	0.771884	0.000193361	2.05765	-0.771691	1.28596
Model7T4System	Naive and regulatory	-1.19861	1.34026	0.047247	2.53887	-1.29301	1.24586
Model7T4System	Regulatory	-1.59838	1.17749	-0.0486698	2.77587	-1.22616	1.54971
Model8BSystem	Activated	-1.74804	1.29911	1.14865	3.04715	-0.150458	2.89669
Model8BSystem	Mature and switchable	-1.74296	1.09457	1.08193	2.83754	-0.0126432	2.82489
Model8BSystem	Memory, naive, and activated	-1.78962	0.576604	1.52479	2.36622	0.948189	3.31441
Model8BSystem	Memory, switched, and exhausted	-1.75705	0.92466	1.06566	2.68171	0.140995	2.8227
Model8BSystem	Naive and switchable	-1.63739	0.446118	1.41299	2.08351	0.966877	3.05039
Model8BSystem	Plasma	-1.93167	0.550666	1.3122	2.48233	0.761534	3.24387
Model8BSystem	Plasmablast	-1.7383	0.813094	0.493229	2.55139	-0.319865	2.23153
Model8BSystem	Progenitor	-0.940838	0.0372597	1.48806	0.978098	1.4508	2.42889
